# Ancestry and somatic profile predict acral melanoma origin and prognosis

**DOI:** 10.1101/2024.09.21.24313911

**Authors:** Patricia Basurto-Lozada, Martha Estefania Vázquez-Cruz, Christian Molina-Aguilar, Amanda Jiang, Dekker C. Deacon, Dennis Cerrato-Izaguirre, Irving Simonin-Wilmer, Fernanda G. Arriaga-González, Kenya L. Contreras-Ramírez, Emiliano Ferro-Rodríguez, Jamie Billington, Eric T. Dawson, J. Rene C. Wong-Ramirez, Johana Itzel Ramos-Galguera, Alethia Álvarez-Cano, Dorian Y. García-Ortega, Omar Isaac García-Salinas, Alfredo Hidalgo-Miranda, Mireya Cisneros-Villanueva, Peter A. Johansson, Héctor Martínez-Said, Pilar Gallego-García, Mark J. Arends, Ingrid Ferreira, Mark Tullett, Rebeca Olvera-León, Louise van der Weyden, Martín del Castillo Velasco Herrera, Rodrigo Roldán-Marín, Helena Vidaurri de la Cruz, Luis Alberto Tavares-de-la-Paz, Diego Hinojosa-Ugarte, Rachel L. Belote, D. Timothy Bishop, Marcos Díaz-Gay, Ludmil B. Alexandrov, Yesennia Sánchez-Pérez, Gino K. In, Richard M. White, Patrícia A. Possik, Robert L. Judson-Torres, David J. Adams, Carla Daniela Robles-Espinoza

## Abstract

Acral melanoma, which is not ultraviolet (UV)-associated, is the most common type of melanoma in several low- and middle-income countries including Mexico. Latin American samples are significantly underrepresented in global cancer genomics studies, which directly affects patients in these regions as it is known that cancer risk and incidence may be influenced by ancestry and environmental exposures. To address this, we characterise the genome and transcriptome of 123 acral melanoma tumours from 92 Mexican patients, a population notable because of its genetic admixture. Compared with other studies of melanoma, we found fewer frequent mutations in classical driver genes such as *BRAF*, *NRAS* or *NF1*. While most patients had predominantly Amerindian genetic ancestry, those with higher European ancestry had increased frequency of *BRAF* mutations and a lower median number of structural variants. The tumours with activating *BRAF* mutations have a transcriptional profile more similar to cutaneous non-volar melanocytes, suggesting that acral melanomas in these patients may arise from a distinct cell of origin compared to other tumours arising in these locations. *KIT* mutations were found in a subset of these tumours, and quadruple wild-type samples (non *BRAF/NRAS/NF1/KIT*) differed from mutated samples in their structural genomic profile and overall and recurrence-free survival patterns. Transcriptional profiling defined three expression clusters; these characteristics were associated with recurrence-free and overall survival. We highlight potential novel low-frequency drivers, such as *PTPRJ*, *NF2* and *RDH5*. Our study enhances knowledge of this understudied disease and underscores the importance of including samples from diverse ancestries in cancer genomics studies.
