## Supplementary Table 5 for "Ancestry and somatic profile predict acral melanoma origin and prognosis"

### Sheet: Sheet1
Supplementary Table 5. Analysis of clinical, molecular and transcriptional characteristics by sex. Two percentages are shown in each cell, the first one is by column and second one by row.
Characteristic		Female (n=54) (100%) (58%)	Male (n=38) (100%) (42%)	Total (100%)
Age	Mean	60.79	61.82	61.21
	Range	32-98	43-85	32-98
Breslow depth	Mean	5.98	7.48	6.61
	Range	0.45-50 (n=52)	0.6-38 (n=37)	0.45-50
TMB	Mean	50.57	45.05	48.29
	Range	0-176	1-124	0-176
Stage	0	1 (1.85%) (100%)	0 (0%) (0%)	1 (100%)
	I	8 (14.81%) (80%)	2 (5.26%) (20%)	10 (100%)
	II	14 (25.93%) (56%)	11 (28.95%) (44%)	25 (100%)
	III	26 (48.15%) (55%)	21 (55.26%) (46%)	47 (100%)
	IV	5 (9.26%) (55%)	4 (10.53%) (45%)	9 (100%)
Primary location	Foot	42 (77.78%) (55%)	34 (89.47%) (45%)	76 (100%)
	Hand	4 (7.4%) (100%)	0 (0%) (0%)	4 (100%)
	Subungual	8 (14.81%) (66%)	4 (10.53%) (34%)	12 (100%)
Classification	BRAF	10 (18.52%) (83%)	2 (5.26%) (17%)	12 (100%)
	NRAS	10 (18.52%) (83%)	2 (5.26%) (17%)	12 (100%)
	NF1	3 (5.56%) (43%)	4 (10.53%) (57%)	7 (100%)
	KIT	9 (16.67%) (75%)	3 (7.89%) (25%)	12 (100%)
	Multihit	1 (1.85%) (100%)	0 (0%) (0%)	1 (100%)
	Driver mutated	33 (61%) (75%)	11 (29%) (25%)	44 (100%)	*
	QWT	21 (38.89%) (44%)	27 (71.05%) (56%)	48 (100%)
		Female (n= 25) (100%) (56%)	Male (n = 19) (100%) (44%)	44 (100%)
RNAseq Clusters (n=44)	Cluster1	8 (32%) (57%)	6 (31.57%) (43%)	14 (100%)
	Cluster2	9 (36%) (56%)	7 (36.84%) (56%)	16 (100%)
	Cluster3	8 (32%) (57%)	6 (31.57%) (43%)	14 (100%)
Sample mean coverage		45.05	44.56	44.86
