## Supplementary Table 8 for "Ancestry and somatic profile predict acral melanoma origin and prognosis"

### Sheet: amp_genes.conf_95
Supplementary Table 8. Cytobands, q values, location and genes contained within amplification peaks.
cytoband	5p15.33	11q14.1	6p22.2	11q13.3	5p13.2	22q11.21	5p15.2	11q13.2	22q13.1	7p22.3	5p15.33	1p12	11q22.1	17q24.2	1q21.3	5p15.31	14q21.3	7p21.3
q value	1.5326e-11	2.1214e-10	1.0445e-06	1.0026e-07	0.00011016	0.00068102	0.00080979	0.00060548	0.0048045	0.001896	1.611e-06	0.014015	0.00071347	0.028748	0.031567	0.017195	0.059747	0.020838
residual q value	4.336e-10	5.4854e-08	1.0445e-06	0.00013295	0.00022316	0.00068102	0.0026096	0.0042477	0.0048045	0.0066763	0.018477	0.020337	0.022567	0.028748	0.047443	0.052668	0.059747	0.079637
wide peak boundaries	chr5:1240721-1269861	chr11:78130961-78478991	chr6:26115677-26165951	chr11:69079876-70087231	chr5:34014144-37390595	chr22:20427439-21614455	chr5:14522436-14690162	chr11:66517657-66623884	chr22:37949586-38050153	chr7:1449463-2906563	chr5:224694-631122	chr1:119140609-143554283	chr11:101573971-102346550	chr17:49812594-80601604	chr1:121558601-215738102	chr5:6818775-9280751	chr14:49893788-50293284	chr7:9716315-12224090
genes in wide peak	TERT	GAB2	HIST1H1E	CCND1	IL7R	CRKL	FAM105A	ACTN3	POLR2F	GNA12	SDHA	FCGR1B	BIRC3	AANAT	hsa-mir-3119-1	ADCY2	ARF6	NDUFA4
	SLC6A18	USP35	HIST1H2BD	FGF3	PRLR	SERPIND1	OTULIN	BBS1	SOX10	LFNG	SLC9A3	HMGCS2	TRPC6	ACOX1	ABL2	MTRR	SOS2	PHF14
		ALG8	HIST1H2AC	FGF4	RAD1	PI4KA	SNORD141A	CTSF	C22orf23	NUDT1	PDCD6	HSD3B1	YAP1	BIRC5	ADAR	SEMA5A	VCPKMT	TMEM106B
		NARS2	HIST1H2BC	FGF19	SKP2	SLC7A4		CCS	MIR4534	MAFK	EXOC3	HSD3B2	CEP126	APOH	ADORA1	FASTKD3	L2HGDH	THSD7A
		KCTD21		MYEOV	SLC1A3	UBE2L3		RBM14	MIR5096	MAD1L1	PP7080	NOTCH2	C11orf70	CA4	ALDH9A1	C5orf49	LINC01599
		KCTD21-AS1		ANO1	NUP155	LZTR1		CCDC87	MIR6820	EIF3B	CEP72	SEC22B	ANGPTL5	CACNG1	APCS	LOC442132	LINC01588
		LOC101928865		TPCN2	NIPBL	P2RX6		ZDHHC24		IQCE	AHRR	WARS2		CD79B	APOA2	LOC729506	MIR6076
				ORAOV1	RAI14	SNAP29		RBM14-RBM4		INTS1	EXOC3-AS1	ADAM30		CDK3	FASLG	MIR4278
				LOC338694	WDR70	HIC2				SNX8	LOC100288152	PHGDH		CHAD	ARNT	MIR4458HG
				ANO1-AS2	BRIX1	POM121L8P				MRM2	MIR4456	HAO2		CLTC	ASTN1	MIR4458
				MIR3164	AGXT2	MED15				CHST12	LOC100996325	REG4		COL1A1	SERPINC1	MIR4454
				LINC01488	C5orf42	THAP7				MICALL2	HRAT5	ZNF697		COX11	ATF3	MIR4636
				LOC101928443	SPEF2	TMEM191A				TTYH3		HSD3BP4		CSH1	ATP1A2	LOC101929261
				LOC102724265	LMBRD2	KLHL22				PSMG3		HIST2H2BA		CSH2	ATP1A4	LOC101929284
					C1QTNF3	SCARF2				CARD11		NBPF7		CSHL1	ATP1B1
					NADK2	TUBA3FP				PSMG3-AS1		LINC00622		CYB561	ATP2B4
					UGT3A1	AIFM3				AMZ1		LOC645166		ACE	AVPR1B
					CAPSL	RIMBP3C				TMEM184A		EMBP1		DDX5	BCL9
					DNAJC21	POM121L4P				BRAT1		SRGAP2C		DLX3	BGLAP
					TTC23L	PI4KAP2				TFAMP1		PPIAL4A		DLX4	C4BPA
					UGT3A2	LRRC74B				ELFN1		FAM72B		ERN1	C4BPB
					RANBP3L	BCRP2				GRIFIN		NBPF8		EVPL	CACNA1E
					NIPBL-AS1	THAP7-AS1				MIR4648		LINC00623		BPTF	CACNA1S
					MIR580	P2RX6P				MIR4655		PFN1P2		FDXR	CASQ1
					LOC100506406	RIMBP3B				ELFN1-AS1		SRGAP2-AS1		FOXJ1	CD1A
					C1QTNF3-AMACR	FAM230B				LOC101927181		HAO2-IT1		GAA	CD1B
					MIR7641-2	TMEM191C				MIR6836		LOC101929147		GALK1	CD1C
					LOC105374727	MIR649						LOC101929798		GH1	CD1D
						LOC100996335						RNVU1-4		GH2	CD1E
						LOC101928891						RNVU1-20		GRB2	CD247
												RNVU1-19		GRIN2C	CD5L
														H3F3B	CD34
														HLF	CD48
														ICAM2	CENPF
														MRPL58	CHI3L1
														ITGA3	CHIT1
														ITGB4	CHRNB2
														KCNJ2	CKS1B
														KCNJ16	CLK2
														KPNA2	COPA
														LGALS3BP	CR1
														LLGL2	CR1L
														LPO	CR2
														MAP3K3	CRABP2
														MPO	CRP
														TRIM37	CSRP1
														NME1	CTSE
														NME2	CTSK
														NPTX1	CTSS
														PDK2	CD55
														PECAM1	DHX9
														SEPT4	DPT
														PRKAR1A	DRD5P2
														PRKCA	ECM1
														MAP2K6	EIF2D
														PRPSAP1	EFNA1
														PSMC5	EFNA3
														PSMD12	EFNA4
														RAD51C	ELF3
														RPL38	ELK4
														RPS6KB1	ENSA
														SCN4A	ETV3
														SEC14L1	F5
														SRSF1	F13B
														SRSF2	FCER1A
														SGCA	FCER1G
														SGSH	FCGR1A
														SMARCD2	FCGR2A
														SUMO2	FCGR2B
														SOX9	FCGR3A
														SRP68	FCGR3B
														SSTR2	FDPS
														SUPT4H1	FLG
														TBX2	FMO1
														TIMP2	FMO2
														TK1	FMO3
														TRIM25	FMO4
														VEZF1	FMO5
														COIL	FMOD
														AKAP1	NR5A2
														EPX	ACKR1
														AXIN2	GBA
														PPM1D	GBAP1
														DGKE	GJA5
														CBX4	GJA8
														DNAH17	GLUL
														ABCC3	GPR25
														RGS9	HDGF
														GALR2	CFH
														SPHK1	CFHR1
														CACNA1G	CFHR2
														SOCS3	MR1
														SPAG9	HSD11B1
														MTMR4	HSPA6
														SLC16A6	HSPA7
														SLC16A5	IFI16
														SYNGR2	IL6R
														NOG	IL10
														TSPOAP1	ILF2
														CYTH1	INSRR
														SLC9A3R1	IRF6
														COG1	IVL
														RECQL5	KCNH1
														PGS1	KCNJ9
														TBX4	KCNJ10
														TMEM94	KCNK2
														EIF4A3	KCNN3
														MRC2	KISS1
														HELZ	LAD1
														MED13	LAMB3
														TOM1L1	LAMC1
														TOB1	LAMC2
														DCAF7	LMNA
														ABCA10	LMX1A
														ABCA9	LOR
														ABCA8	LY9
														ATP5H	MCL1
														APPBP2	CD46
														ST6GALNAC2	SMCP
														GNA13	MDM4
														SEPT9	MEF2D
														CD300C	MGST3
														TLK2	MNDA
														KAT7	MPZ
														POLG2	MTX1
														CD300A	MUC1
														TMC6	MYBPH
														DDX42	MYOC
														PPM1E	MYOG
														ARSG	PPP1R12B
														GGA3	NCF2
														JMJD6	NDUFS2
														EXOC7	NEK2
														ABCA6	NHLH1
														ABCA5	NIT1
														KCTD2	NPR1
														MMD	NTRK1
														WBP2	DDR2
														CDC42EP4	PBX1
														NOL11	CDK18
														TANC2	PDC
														NAT9	PDZK1
														PITPNC1	PFDN2
														OR4D1	PFKFB2
														CACNG5	PIGC
														CACNG4	PIGR
														SAP30BP	PIK3C2B
														NT5C	PI4KB
														CDR2L	PKLR
														MRPS7	PKP1
														UTP18	PLA2G4A
														RNFT1	PLXNA2
														HN1	PRRX1
														TUBD1	POU2F1
														TACO1	PPOX
														MRPL27	PPP2R5A
														AMZ2	PRCC
														MRPS23	PRELP
														PTRH2	PRKAB2
														LUC7L3	PROX1
														SDK2	PSMB4
														FAM20A	PSMD4
														MBTD1	PTGS2
														BCAS3	QSOX1
														TMEM104	PTPN7
														RNF43	PTPN14
														MKS1	PTPRC
														LINC00483	PEX19
														C17orf80	RAB13
														CCDC40	RABIF
														EPN3	RBBP5
														WIPI1	REN
														SMG8	RFX5
														TMEM100	RGS1
														RSAD1	RGS2
														LRRC59	RGS4
														MSX2P1	RGS13
														PRR11	RGS16
														ST6GALNAC1	RIT1
														TEX2	RNASEL
														GPRC5C	RNF2
														TEX14	RNPEP
														CA10	RNU1-4
														CCDC47	RORC
														CBX8	RPS27
														MIF4GD	RXRG
														INTS2	S100A1
														CASKIN2	S100A2
														RPTOR	S100A3
														USP36	S100A4
														RNF213	S100A5
														TNRC6C	S100A6
														PCTP	S100A7
														SCPEP1	S100A8
														SLC25A19	S100A9
														UBE2O	S100A10
														HEATR6	S100A11
														XYLT2	S100A12
														DNAI2	S100A13
														SMURF2	XCL1
														ENGASE	SDHC
														SPATA20	SELE
														MRPL38	SELL
														CARD14	SELP
														MFSD11	SHC1
														ARMC7	SLAMF1
														RHBDF2	SNRPE
														DHX40	SOAT1
														NUP85	UAP1
														MYO15B	SPRR1A
														ACSF2	SPRR1B
														LIMD2	SPRR2A
														KCNH6	SPRR2B
														VMP1	SPRR2C
														BRIP1	SPRR2D
														MYCBPAP	SPRR2E
														QRICH2	SPRR2F
														KIF2B	SPRR2G
														USP32	SPRR3
														PPP1R9B	SPTA1
														CBX2	TROVE2
														FAM104A	SSR2
														MGC16275	XCL2
														FBF1	CNTN2
														UNK	VPS72
														CEP95	THBS3
														TRIM47	TCHH
														ANKRD40	TNNI1
														STRADA	TNNT2
														PRR29	TNR
														OTOP2	TOP1P1
														TTYH2	TPM3
														CYGB	TPR
														RNF157	TRAF5
														C1QTNF1	CCT3
														FTSJ3	TUFT1
														METTL23	TNFSF4
														HSF5	UCK2
														OR4D2	USF1
														MSI2	USH2A
														CANT1	SLC30A1
														USH1G	DAP3
														CD300LB	NPHS2
														KIF19	BTG2
														C17orf64	HIST2H2AA3
														WFIKKN2	HIST2H2AC
														TBC1D16	HIST2H2BE
														AFMID	HIST2H4A
														DYNLL2	PIP5K1A
														MGAT5B	TAGLN2
														RBFOX3	ANXA9
														CD300LF	DYRK3
														C17orf77	RGS5
														TCAM1P	PPFIA4
														EFCAB3	ITGA10
														LOC146795	BLZF1
														LOC146880	VAMP4
														EME1	PEA15
														TMC8	B4GALT3
														ANKFN1	B3GALT2
														MARCH10	ADAM15
														TMEM92	PEX11B
														CEP112	CREG1
														SAMD14	CD84
														SLC39A11	RAB29
														AMZ2P1	SELENBP1
														TRIM65	TNFSF18
														UNC13D	MPZL1
														MTVR2	SH2D2A
														STXBP4	ANGPTL1
														CACNA1G-AS1	TBX19
														TAC4	FCGR2C
														LINC00469	PRPF3
														FADS6	ARHGEF2
														HID1	DEDD
														TSEN54	XPR1
														UBALD2	FCMR
														LINC00868	MAPKAPK2
														TMEM235	GPR37L1
														C17orf58	GPR52
														MILR1	AIM2
														LOC284080	RASAL2
														C17orf47	ADAMTS4
														SLC26A11	CHD1L
														ENDOV	SOX13
														GDPD1	PRDX6
														RAB37	IKBKE
														METTL2A	PDE4DIP
														C17orf67	SLC25A44
														ENPP7	KIAA0040
														CD300E	NOS1AP
														NACA2	ARHGEF11
														OTOP3	CEP350
														SKA2	SETDB1
														GPR142	ZC3H11A
														ZACN	SMG7
														HILS1	UBAP2L
														LRRC37A3	SV2A
														RNF126P1	DENND4B
														YPEL2	RABGAP1L
														LOC388406	TMCC2
														C17orf82	FAM20B
														BTBD17	LPGAT1
														TOB1-AS1	KIF14
														PRR29-AS1	RBM8A
														KCNJ2-AS1	NR1I3
														SOX9-AS1	SCAMP3
														LINC00511	ARPC5
														LOC400620	PRG4
														FLJ45079	GPA33
														CUEDC1	STX6
														MIR142	SF3B4
														MIR21	PIAS3
														MIR301A	TIMM17A
														MXRA7	LRRN2
														LOC440446	HAX1
														TBC1D3P2	C1orf61
														PLEKHM1P1	SEMA6C
														LOC440461	SLC19A2
														CPSF4L	POLR3C
														SMIM5	IVNS1ABP
														WFDC21P	TXNIP
														TBC1D3P1-DHX40P1	PMVK
														LOC653653	FAM189B
														NME1-NME2	NES
														SNHG20	KDM5B
														SCARNA20	CFHR4
														SCARNA16	CFHR3
														SNORA50C	OCLM
														SNORD1A	JTB
														SNORD1B	MTMR11
														SNORD1C	MLLT11
														SNORD104	SLC27A3
														MIR548D2	IL24
														MIR633	TDRKH
														MIR634	CD160
														MIR635	CELF3
														MIR636	PMF1
														FLJ45513	DUSP12
														LOC729683	VPS45
														PRCD	PLEKHA6
														MIR454	KIAA0907
														SNORA38B	KIFAP3
														LOC100130520	ATF6
														SMIM6	KIF21B
														TNRC6C-AS1	NMNAT2
														CD300LD	NFASC
														LOC100132174	POGZ
														PRO1804	COLGALT2
														LOC100134391	RGL1
														TEN1	SYT11
														C17orf99	PRRC2C
														LOC100287042	RPRD2
														LOC100294362	CAMSAP2
														MIR4316	SRGAP2
														MIR4315-2	SMG5
														MIR4315-1	NCSTN
														LINC00674	CRB1
														LINC00673	GPR161
														MIR3614	ZNF281
														MIR3678	SNAPIN
														MIR3615	PHLDA3
														MIR548AA2	RUSC1
														C17orf112	CA14
														TSPOAP1-AS1	DSTYK
														LOC100507002	CFAP45
														RNF157-AS1	LMOD1
														SNHG16	NBPF14
														LOC100507351	MPC2
														C1QTNF1-AS1	INTS7
														MIR1273E	OLFML2B
														TEN1-CDK3	C1orf43
														MIR1268B	NSL1
														MIR4739	DNM3
														MIR4729	TOR1AIP1
														MIR4737	CHTOP
														MIR4736	LCE2B
														MIR4738	OPTC
														MIR4524A	OR10J1
														MIR4730	RPS6KC1
														MIR3064	SNORD81
														MIR5047	SNORD79
														HP09025	SNORD80
														CEP295NL	SNORD47
														MIR4524B	SNORD44
														LOC100996291	RNVU1-7
														DNAH17-AS1	RNU1-3
														LOC101927230	RNU1-2
														LOC101927274	RNU1-1
														LOC101927539	USP21
														LOC101927557	DIEXF
														CCDC182	CACYBP
														LOC101927666	SLC39A1
														SEPT4-AS1	RNF115
														LINC01476	KLHL20
														LOC101927755	LAMTOR2
														LOC101927855	FLVCR1
														LOC101927877	UBE2T
														PRKCA-AS1	TMOD4
														LOC101928021	NME7
														LINC01482	NENF
														LINC01483	IL19
														LINC01028	CERS2
														CASC17	CRNN
														LOC101928205	G0S2
														LOC101928251	IL20
														LOC101928514	DCAF8
														LOC101928674	F11R
														LOC101928710	GLRX2
														LOC101928738	BOLA1
														LOC101928766	ZBTB7B
														MIR6080	RRNAD1
														MIR6868	ADIPOR1
														MIR6516	APH1A
														MIR6785	KCTD3
														MIR8059	PLEKHO1
														LINC01152	ACP6
														LINC01497	IER5
														LOC102723505	UCHL5
														LOC102723517	SUCO
														HID1-AS1	GPR89B
														TBX2-AS1	HSD17B7
														TMEM92-AS1	UFC1
														ABCA9-AS1	DTL
														LOC105274304	METTL13
														LOC105371824	OAZ3
														LOC105371849	CYB5R1
														LOC105371899	CD244
														LOC105371907	DPM3
														SNHG25	MRPS21
														CRAT40	TMCO1
															ADAMTSL4
															CRCT1
															SWT1
															GON4L
															GPATCH4
															LAX1
															DUSP23
															C1orf27
															C1orf56
															RALGPS2
															MSTO1
															DARS2
															GOLPH3L
															KLHDC8A
															ETNK2
															KIRREL
															TMEM206
															YY1AP1
															YOD1
															BATF3
															UBE2Q1
															ITLN1
															IPO9
															C1orf112
															HHAT
															RCOR3
															C1orf106
															FAM63A
															ADCY10
															DCAF6
															ASH1L
															LENEP
															SLC50A1
															SERTAD4
															SLAMF8
															CDC42SE1
															UBQLN4
															SMYD2
															LHX9
															OTUD7B
															RAB25
															PGLYRP4
															RHBG
															SCYL3
															CAMK1G
															ATP8B2
															VANGL2
															LINC00869
															PBXIP1
															S100A14
															GATAD2B
															CGN
															IGSF9
															ZNF687
															POGK
															HCN3
															KIAA1614
															BRINP2
															CCDC181
															SLAMF7
															CADM3
															PRUNE1
															KLHL12
															LGR6
															HAPLN2
															GAS5
															PAPPA2
															BCAN
															TNN
															MRPS14
															SEMA4A
															TOR3A
															RFWD2
															RGS18
															NUCKS1
															MRPL9
															INTS3
															SCNM1
															C1orf116
															LINC00626
															FCRL2
															CDC73
															MRPL24
															TNFAIP8L2
															C1orf54
															VASH2
															PAQR6
															TRIM46
															MROH9
															TARS2
															EDEM3
															FLAD1
															TRAF3IP3
															NPL
															OR6N2
															OR6K2
															CFHR5
															C1orf21
															NECTIN4
															SNX27
															ANP32E
															SHCBP1L
															TRMT1L
															NUAK2
															ISG20L2
															FCRL5
															FCRL4
															DDX59
															NUF2
															RASSF5
															HMCN1
															FCAMR
															TEX35
															HORMAD1
															TOMM40L
															POLR3GL
															TMEM79
															ACBD6
															ZBTB37
															LCE3D
															LINC00260
															LINC00467
															FCRLA
															ANKRD36BP1
															PPP1R15B
															MAEL
															RGS8
															SLC45A3
															NAV1
															SEC16B
															AQP10
															LHX4
															SLAMF9
															PYGO2
															ANGEL2
															IGFN1
															NUP210L
															CENPL
															DUSP27
															RCSD1
															MEX3A
															METTL18
															GORAB
															C1orf105
															TMEM183A
															PIGM
															IGSF8
															LEMD1
															GLMP
															PGLYRP3
															GNRHR2
															SLAMF6
															SLC26A9
															FCRL1
															FCRL3
															FMO9P
															TSEN15
															FAM129A
															TADA1
															THEM4
															SH2D1B
															GABPB2
															TCHHL1
															RPTN
															TDRD10
															SHE
															KLHDC9
															AXDND1
															ATP6V1G3
															OR10J5
															DCST2
															ZNF648
															TEDDM1
															ARL8A
															SYT2
															LINC00628
															GOLT1A
															UHMK1
															FCRLB
															LIX1L
															TSACC
															IQGAP3
															NAXE
															OR10T2
															OR6P1
															OR10X1
															OR10Z1
															OR6K6
															OR6N1
															TATDN3
															S100A16
															NEK7
															ITLN2
															C1orf74
															CREB3L4
															CIART
															LOC148696
															LOC148709
															PTPRVP
															HFE2
															ANKRD35
															FAM163A
															OVAAL
															MFSD4A
															PM20D1
															NBPF12
															LELP1
															RC3H1
															DCST1
															METTL11B
															FAM78B
															SHISA4
															BNIPL
															LRRC71
															PYHIN1
															SPATA45
															FAM71A
															DENND1B
															TDRD5
															TOR1AIP2
															SPRR4
															TTC24
															NUDT4P2
															PDIA3P1
															LCE4A
															NBPF11
															NUDT17
															FLJ23867
															KRTCAP2
															CRTC2
															TMEM9
															SLC41A1
															LCE5A
															SYT14
															ARHGAP30
															CFAP126
															ASPM
															TIPRL
															RIIAD1
															THEM5
															SLC9C2
															NBPF15
															LINC00303
															LEMD1-AS1
															LOC284578
															LOC284581
															ANKRD34A
															RUSC1-AS1
															LOC284648
															SMG7-AS1
															C1orf204
															C1orf111
															LINC01142
															HIST2H2AB
															HIST2H3A
															HIST2H2BC
															S100A7A
															RAB7B
															LINGO4
															FLG-AS1
															RXFP4
															ANKRD45
															BRINP3
															CCDC190
															RD3
															LOC343052
															OR10R2
															FCRL6
															KCNT2
															LCE1A
															LCE1B
															LCE1C
															LCE1D
															LCE1E
															LCE1F
															LCE2A
															LCE2C
															LCE2D
															LCE3A
															LCE3B
															LCE3C
															LCE3E
															RGSL1
															ZBTB41
															CYCSP52
															PEAR1
															SFT2D2
															RPS10P7
															ILDR2
															NOTCH2NL
															LINC01138
															LOC388692
															LYSMD1
															HRNR
															FLG2
															C1orf189
															FMO6P
															LINC00272
															C1orf53
															TMEM81
															VHLL
															OR10K2
															OR10K1
															OR6Y1
															OR6K3
															VSIG8
															C1orf226
															LOC400794
															C1orf220
															LINC01344
															NBPF9
															APOBEC4
															MIR181B1
															MIR199A2
															MIR205
															MIR181A1
															MIR214
															MIR29B2
															MIR29C
															MIR9-1
															RGS21
															NUDT4P1
															HIST2H2BF
															ETV3L
															LRRC52
															LOC440700
															LOC440704
															C1orf186
															NBPF18P
															OR10J3
															MIR135B
															KPRP
															LCE6A
															SUMO1P3
															LINC00862
															FAM72C
															SERTAD4-AS1
															ADAMTSL4-AS1
															PRR9
															MIR488
															SNORD74
															RPL31P11
															MGAT4EP
															MIR205HG
															FLVCR1-AS1
															PPIAL4G
															FAM231D
															NBPF13P
															PPIAL4D
															LOC645166
															ASH1L-AS1
															POU5F1P4
															S100A7L2
															LOC646268
															EMBP1
															SRGAP2B
															ASCL5
															GPR89A
															PPIAL4C
															HIST2H3D
															PCP4L1
															SCARNA3
															SCARNA4
															SNORA80E
															SNORA77
															SNORA16B
															SNORD75
															SNORD76
															SNORD77
															SNORD78
															MIR554
															MIR555
															MIR556
															MIR557
															MIR92B
															FAM72D
															LOC728989
															FAM72A
															LOC729867
															LOC730102
															LOC730159
															LINC01136
															PPIAL4E
															MIR765
															PDZK1P1
															MIR190B
															MIR921
															C1orf132
															C1orf68
															MSTO2P
															LOC100131107
															TSTD1
															RPL21P28
															MIR181A1HG
															CADM3-AS1
															LOC100132057
															LOC100132111
															NBPF10
															FCGR1CP
															LOC100147773
															C2CD4D
															GM140
															GS1-279B7.1
															NBPF20
															HYDIN2
															LINC00624
															MIR1231
															MIR1278
															MIR1295A
															RASAL2-AS1
															MIR1255B2
															ZBED6
															LOC100422212
															MIR3119-1
															MIR4259
															MIR3120
															MIR4260
															MIR3122
															MIR4257
															MIR3119-2
															MIR4258
															MIR3121
															MIR3658
															LINC01133
															LOC100505666
															LOC100505795
															LOC100505824
															PROX1-AS1
															LOC100505918
															LOC100506023
															GAS5-AS1
															PCAT6
															LOC100506747
															LINC01353
															LOC100507670
															PMF1-BGLAP
															LHX4-AS1
															TNFAIP8L2-SCNM1
															MIR4424
															MIR4426
															MIR4735
															MIR4654
															DNM3OS
															MIR1295B
															MIR5698
															MIR5087
															MIR5191
															MIR5187
															LINC00538
															SRGAP2-AS1
															IPO9-AS1
															FALEC
															UBE2Q1-AS1
															DNM3-IT1
															SRGAP2D
															RNVU1-8
															BLACAT1
															LOC101927429
															LOC101927468
															GBAT2
															LOC101928009
															LOC101928034
															LOC101928120
															LOC101928177
															LOC101928372
															LOC101928404
															LINC01363
															LOC101928565
															LOC101928596
															LOC101928650
															LOC101928673
															LOC101928696
															LOC101928751
															LOC101928778
															LOC101928973
															LOC101928979
															LINC01350
															LINC01351
															LINC01031
															LOC101929224
															LOC101929441
															LOC101929541
															LOC101929565
															NBPF25P
															LOC101930114
															RNVU1-14
															RNVU1-15
															RNVU1-17
															RNVU1-3
															RNVU1-1
															RNVU1-6
															LINC00970
															MIR6737
															MIR6738
															MIR6740
															MIR6878
															MIR6736
															MIR6769B
															MIR6077
															MIR6739
															MIR8083
															LOC102723727
															CH17-408M7.1
															LOC102724601
															LOC102724661
															LOC102724919
															LINC01032
															LINC01222
															LOC103021295
															LOC103021296
															LOC103091866
															PACERR
															LINC01036
															LINC01221
															LOC105371433
															LOC105371458
															LOC105372897
															LOC105748977
															LINC01037
															SCARNA26A
															SCARNA26B
															SNORA103
															POP3
															SCARNA18B
