## Supplementary Table 9 for "Ancestry and somatic profile predict acral melanoma origin and prognosis"

### Sheet: del_genes.conf_95
Supplementary Table 9. Cytobands, q values, location and genes contained within deletion peaks.
cytoband	9p21.3	11q25	5p15.31	17p13.1	1p21.2	15q15.1
q value	3.3797e-07	3.3797e-07	0.062042	0.076743	0.084672	0.084875
residual q value	3.3797e-07	3.3797e-07	0.062042	0.074211	0.084672	0.084672
wide peak boundaries	chr9:21859381-22015949	chr11:96341225-135086622	chr5:1240678-24494809	chr17:1-21384538	chr1:1-155751288	chr15:1-50508886
genes in wide peak	CDKN2A	ACAT1	ADCY2	ABR	hsa-mir-551a	ACTC1
	CDKN2B	ACRV1	CDH12	ACADVL	ABCA4	APBA2
	CDKN2A-AS1	BIRC2	CDH18	ADORA2B	ACADM	B2M
		BIRC3	CTNND2	ALDH3A1	ADAR	NBEAP1
		APLP2	DAP	ALDH3A2	ADORA3	BUB1B
		APOA1	DNAH5	ALOX12	AGL	CAPN3
		APOA4	MTRR	ALOX12B	AK2	CHRM5
		APOC3	MYO10	ALOX12P2	AK4	CHRNA7
		ARCN1	NDUFS6	ALOX15	ALPL	CKMT1B
		ATM	PMCHL1	ALOX15B	ALX3	DUT
		FXYD2	SLC6A3	ARRB2	AMPD1	EPB42
		CXCR5	SRD5A1	ASGR1	AMPD2	FBN1
		CASP1	TERT	ASGR2	AMY1A	FGF7
		CASP4	TRIO	ASPA	AMY1B	GABPB1
		CASP5	SEMA5A	ATP1B2	AMY1C	GABRA5
		CBL	MARCH6	ATP2A3	AMY2A	GABRB3
		CD3D	BASP1	C1QBP	AMY2B	GABRG3
		CD3E	PAPD7	CD68	RHOC	GALK2
		CD3G	CCT5	CHD3	ARNT	GANC
		CHEK1	FBXL7	CHRNB1	RERE	GATM
		CRYAB	ICE1	CHRNE	ATP1A1	GCHFR
		DDX6	IRX4	COX10	ATP5F1	PDIA3
		DDX10	TAS2R1	CLDN7	ATP6V0B	HDC
		DLAT	FAM134B	CRK	ADGRB2	IPW
		DPAGT1	FAM105A	CTNS	BCL9	ITPKA
		DRD2	NSUN2	DLG4	BMP8B	IVD
		ETS1	ANKH	DNAH9	BRDT	LTK
		FDX1	PRDM9	DPH1	C1QA	MAP1A
		FLI1	MRPL36	DRG2	C1QB	MEIS2
		SLC37A4	FASTKD3	DVL2	C1QC	MFAP1
		GRIA4	IRX1	EFNB3	C8A	TRPM1
		GRIK4	LPCAT1	EIF4A1	C8B	NDN
		GUCY1A2	CLPTM1L	EIF5A	CA6	OCA2
		H2AFX	ROPN1L	ENO3	CAPZA1	PLCB2
		HMBS	MED10	FGF11	CAPZB	RAD51
		HSPA8	OTULIN	FOXO3B	CASP9	RYR3
		HSPB2	ZNF622	FLII	CASQ2	SCG5
		HTR3A	UBE2QL1	GP1BA	RUNX3	SLC12A1
		IL10RA	C5orf49	GPS2	CD2	SNRPN
		IL18	FAM173B	GUCY2D	TNFRSF8	SORD
		STT3A	CMBL	HIC1	CD53	SPINT1
		KCNJ1	C5orf38	ITGAE	CD58	SRP14
		KCNJ5	IRX2	LLGL1	CDA	THBS1
		VWA5A	ADAMTS16	MEIS3P1	CDK11B	TJP1
		MCAM	LINC01018	MFAP4	CDC20	TP53BP1
		KMT2A	LINC01019	MNT	CDC42	TYRO3
		MMP1	LOC285692	MYH1	CDKN2C	UBE3A
		MMP3	LOC285696	MYH2	CD52	MKRN3
		MMP7	LINC01020	MYH3	RCC1	SLC30A4
		MMP8	LOC389273	MYH4	CHI3L2	PWAR5
		MMP10	FLJ33360	MYH8	CHRNB2	EIF3J
		MMP12	LOC401177	MYH10	CKS1B	JMJD7-PLA2G4B
		MMP13	LINC01194	MYO1C	CLCA1	SNAP23
		NCAM1	C5orf17	NUP88	CLCN6	HERC2
		NFRKB	MARCH11	OR1D2	CLCNKA	SNURF
		NNMT	LOC442132	OR3A1	CLCNKB	USP8
		NPAT	LOC646241	OR3A2	CLK2	SLC28A2
		NRGN	ANKRD33B	P2RX1	PLK3	COPS2
		OPCML	GUSBP1	P2RX5	CNN3	TGM5
		PAFAH1B2	SDHAP3	PAFAH1B1	CNR2	PPIP5K1
		PGR	LOC728613	SERPINF1	COL8A2	AQR
		POU2AF1	LOC729506	PER1	COL9A2	SECISBP2L
		PPP2R1B	SNORD123	PFAS	COL11A1	ARHGAP11A
		PTS	MIR887	PFN1	COL16A1	LCMT2
		NECTIN1	LOC100130744	PITPNA	CORT	SLC12A6
		RDX	MIR4277	PLD2	CPT2	RASGRP1
		RPS25	MIR4278	SERPINF2	CRYZ	SERF2
		SC5D	LOC100505625	PMP22	CSF1	SLC27A2
		SCN2B	MIR4458HG	POLR2A	CSF3R	GPR176
		SCN4B	SNHG18	MAPK7	CTBS	CHP1
		SDHD	ROPN1L-AS1	MAP2K3	CTH	OIP5
		ST3GAL4	LINC01511	PRPSAP2	CTPS1	BAHD1
		SLN	LOC100506858	PSMB6	CTSK	FAN1
		SORL1	MIR4458	RCVRN	CTSS	CEP152
		SRPRA	MIR4454	RPA1	CYP2J2	MAPKBP1
		ST14	MIR4457	RPL26	CYP4A11	GOLGA8A
		TAGLN	MIR4637	SCO1	CYP4B1	RTF1
		TECTA	MIR4636	MAP2K4	DAB1	CYFIP1
		THY1	LOC101929034	SHBG	DBT	MGA
		TRPC6	CTD-2194D22.4	SHMT1	GADD45A	VPS39
		UPK2	LOC101929153	SLC2A4	DDOST	FAM189A1
		ZBTB16	CTD-2297D10.2	SOX15	DFFA	CCNDBP1
		ZNF202	LOC101929261	SREBF1	DFFB	EID1
		CUL5	LOC101929284	VAMP2	DHCR24	NPAP1
		BARX2	CTD-2201E9.1	TOP3A	DIO1	HYPK
		JRKL	LOC101929412	TP53	DLSTP1	TMEM87A
		ZPR1	LOC101929454	UBB	DPH2	RPAP1
		USP2	CTD-2350J17.1	UBE2G1	DPYD	DKFZP434L187
		PCSK7	LOC101929505	TRPV1	DR1	BLOC1S6
		HTR3B	LOC101929524	YWHAE	DRD5P2	GREM1
		ZW10	LOC101929544	ZNF18	DVL1	RPUSD2
		MMP20	MIR6131	RNF112	E2F2	TUBGCP4
		UBE4A	MIR6075	ZNF232	ECE1	EHD4
		EI24	LINC01377	OR1A1	ECM1	DUOX2
		FEZ1	LINC01017	OR1D5	S1PR1	MYEF2
		ARHGAP32	LOC102723526	OR1E1	EDN2	NDUFAF1
		C2CD2L	LOC105374620	OR1E2	PHC2	NUSAP1
		RBM7	LOC105374631	OR1G1	EFNA1	EMC4
		MPZL2	SNORA105A	OR3A3	EFNA3	SPTBN5
		YAP1	SNORD141A	SLC25A11	EFNA4	CTDSPL2
		HYOU1		DOC2B	CELSR2	KLF13
		ATP5L		GAS7	MEGF6	DUOX1
		ADAMTS8		COPS3	EPHA2	MAGEL2
		TREH		SCARF1	ELAVL4	DLL4
		CEP164		TNK1	ENO1	INO80
		IGSF9B		MYH13	ENSA	PPP1R14D
		EXPH5		TNFSF13	EPB41	MTMR10
		PHLDB1		TNFSF12	EPHA8	ZNF770
		SIK2		TMEM11	EPHB2	FLJ10038
		NCAPD3		TM4SF5	EPS15	HAUS2
		ARHGEF12		USP6	EXTL1	RMDN3
		SIK3		RABEP1	EXTL2	DNAJC17
		VSIG2		KCNAB3	EYA3	NOP10
		BACE1		AURKB	F3	NSMCE3
		TRIM29		GLP2R	FAAH	EMC7
		CADM1		NTN1	FABP3	PAK6
		POU2F3		STX8	FCGR1A	DTWD1
		HINFP		PIGL	FCGR1B	KNL1
		REXO2		RPH3AL	FDPS	AVEN
		OR8G2		FXR2	FGR	ATP10A
		OR8B8		MPDU1	FHL3	GJD2
		OR8G1		SPAG7	FOXE3	STARD9
		TIMM8B		NCOR1	FOXD2	VPS18
		OR8B2		ULK2	FLG	SQRDL
		ACAD8		CCDC144A	FMO5	ZNF106
		B3GAT1		ACAP1	MTOR	SPATA5L1
		DCPS		KIAA0753	FUCA1	CHAC1
		ZBTB44		SGSM2	IFI6	KATNBL1
		THYN1		ARHGAP44	GABRD	ATP8B4
		DDX25		HS3ST3B1	GALE	WDR76
		NTM		HS3ST3A1	GBA	TMEM62
		CDON		PEMT	GBAP1	SEMA6D
		SIDT2		CLEC10A	GBP1	SPG11
		TRAPPC4		MYBBP1A	GBP2	ELL3
		SPA17		FBXW10	GBP3	NIPA2
		FXYD6		PRPF8	GFI1	C15orf48
		CNTN5		TRIM16	GJA4	C15orf41
		SIAE		RAI1	GJA5	ZFYVE19
		C11orf71		KIF1C	GJA8	FRMD5
		ROBO4		GRAP	GJB3	DISP2
		SLC35F2		AKAP10	GJB5	CHRFAM7A
		RAB39A		GABARAP	GCLM	ULK4P3
		BTG4		NLRP1	GNAI3	ULK4P1
		NXPE4		ARHGEF15	GNAT2	ARHGAP11B
		TTC12		EPN2	GNB1	DPH6
		C11orf57		RAP1GAP2	GNG5	C15orf57
		ELMOD1		CAMTA2	SFN	KNSTRN
		FOXRED1		KDM6B	GPR3	BMF
		SCN3B		ZZEF1	GPX7	SHF
		VPS11		MPRIP	GRIK3	DUOXA1
		TEX12		CLUH	GSTM1	SNORD107
		CRTAM		SMG6	GSTM2	CHST14
		TMPRSS4		WSCD1	GSTM3	CASC4
		IFT46		USP22	GSTM4	TUBGCP5
		PRDM10		CTDNEP1	GSTM5	TGM7
		DSCAML1		TNFRSF13B	GTF2B	CATSPER2
		GRAMD1B		PIK3R5	GUCA2A	NIPA1
		CEP126		ELP5	GUCA2B	PLA2G4E
		ARHGAP20		SHPK	HCRTR1	TRIM69
		USP28		AIPL1	HDAC1	PWAR1
		CARD18		DHRS7B	ZBTB48	TERB2
		AASDHPPT		RNF167	HMGN2	LOC145845
		PKNOX2		SENP3	HMGCL	TMCO5A
		TP53AIP1		OR1A2	HMGCS2	ZSCAN29
		MMP27		SNORA67	HPCA	TTBK2
		ABCG4		SNORD49A	HSD3B1	CDAN1
		ROBO3		SNORD3B-1	HSD3B2	STRC
		C11orf1		PELP1	IGSF3	CSNK1A1P1
		RNF26		B9D1	HSPG2	OTUD7A
		FAM118B		RANGRF	HTR1D	SPRED1
		DYNC2H1		TIMM22	HTR6	PGBD4
		NLRX1		TAX1BP3	ID3	ADAL
		MSANTD2		MINK1	CYR61	EXD1
		CCDC82		GEMIN4	IL6R	FSIP1
		ALG9		MED31	IL12RB2	RHOV
		CLMP		DERL2	TNFRSF9	FAM227B
		PDZD3		TVP23B	ILF2	UBR1
		C11orf63		GLOD4	INPP5B	PATL2
		CCDC15		YBX2	IPP	LPCAT4
		PDGFD		MYO15A	IVL	PLA2G4F
		TMPRSS5		TRPV2	JAK1	LRRC57
		PUS3		ANKFY1	JUN	NUTM1
		JAM3		RASD1	KCNA2	HMGN2P46
		BCO2		INPP5K	KCNA3	SLC24A5
		TMEM133		FAM64A	KCNA10	LOC283683
		TMPRSS13		XAF1	KCNC4	GOLGA6L2
		DCUN1D5		BORCS6	KCND3	OR4N4
		MSANTD4		ALKBH5	KCNN3	LOC283710
		KIRREL3		TTC19	STMN1	FAM98B
		BUD13		SLC52A1	LCK	PLA2G4D
		TMEM25		MED9	LEPR	HERC2P3
		RPUSD4		WRAP53	LOR	GOLGA6L1
		TBRG1		MRM3	TACSTD2	GOLGA8G
		UBASH3B		SLC47A1	MAGOH	GOLGA8IP
		C11orf70		VPS53	MATN1	SNORD108
		SNORD14C		NCBP3	MCL1	SNORD109A
		SNORD14D		TSR1	SMCP	SNORD115-1
		SNORD14E		DHX33	MFAP2	WHAMMP3
		DIXDC1		NT5M	MOV10	FMN1
		ZC3H12C		ADPRM	MPL	SNORD64
		GLB1L2		PLSCR3	MSH4	PWAR4
		ESAM		ZNF286A	MTF1	PWARSN
		ALKBH8		ZNF287	MTHFR	LINC01193
		FDXACB1		ZNF624	MTX1	MRPL42P5
		C11orf52		NLGN2	MUC1	IGHV1OR15-1
		VPS26B		ZBTB4	MUTYH	C15orf52
		GLB1L3		CXCL16	MYCL	GOLGA8EP
		TIRAP		TRAPPC1	NASP	OR4M2
		CARD16		ALOXE3	NBL1	OR4N3P
		C1QTNF5		ELAC2	NDUFS5	HERC2P10
		TMEM123		SRR	NFIA	SHC4
		PANX3		NXN	NFYC	CTXN2
		APOA5		TEKT3	NGF	HERC2P2
		TMEM45B		MIS12	NHLH2	C15orf53
		COLCA2		GID4	NOTCH2	C15orf54
		PIH1D2		METTL16	NPPA	DUOXA2
		NXPE1		PHF23	NPPB	MIR211
		NXPE2		FAM57A	NPR1	NF1P2
		JAML		FAM106A	NRAS	GOLGA6L22
		ARHGAP42		CTC1	NRDC	HERC2P9
		KBTBD3		NDEL1	YBX1	WHAMMP2
		CWF19L2		PITPNM3	ROR1	GOLGA8B
		KDELC2		DRC3	OPRD1	EIF2AK4
		LAYN		EMC6	ORC1	CATSPER2P1
		TTC36		RILP	OVGP1	LINC00929
		PATE1		TEKT1	PAFAH2	CKMT1A
		C11orf65		GSG2	PRDX1	SERINC4
		ADAMTS15		ZMYND15	PAX7	C15orf62
		MPZL3		CAMKK1	PDE4B	GOLGA8N
		C11orf45		RPAIN	PDZK1	C15orf56
		HYLS1		TMEM107	PEX10	PHGR1
		TMEM218		NAA38	PEX14	EIF3J-AS1
		SLC37A2		NEURL4	PGD	CHEK2P2
		OR8B12		ZNF594	PGM1	LOC646214
		OR8G5		HES7	PIK3CD	CXADRP2
		OR10G8		SPATA22	PI4KB	PDCD6IPP2
		OR10G9		MGC12916	PIN1P1	IGHV1OR15-3
		OR10S1		TXNDC17	PKLR	REREP3
		OR6T1		MIR22HG	PLA2G2A	GOLGA8S
		OR4D5		ATPAF2	PLA2G5	GOLGA8J
		TBCEL		TMEM88	PLOD1	GOLGA8T
		TMEM136		SPECC1	EXOSC10	GOLGA8K
		SPATA19		MYOCD	POU3F1	GOLGA8M
		HEPACAM		CDRT7	PPP1R8	MIR626
		OAF		CDRT8	PPT1	MIR627
		ANGPTL5		CDRT15P1	PRKAA2	ANP32AP1
		ANKK1		SAT2	PRKAB2	GOLGA6L6
		RNF214		SMYD4	PRKACB	LOC727924
		LOC283140		CNTROB	PKN2	GOLGA8O
		LINC00900		RPL29P2	PRKCZ	GOLGA6L7P
		BCL9L		CYB5D1	PSMA5	GOLGA8H
		FOXR1		OVCA2	PSMB2	PIN4P1
		CCDC153		USP43	PSMB4	OIP5-AS1
		OR8D1		KRBA2	PSMD4	GOLGA8CP
		OR8D2		SLC43A2	PTAFR	PWRN1
		OR8B4		CYB5D2	PTGER3	PWRN2
		KIRREL3-AS3		C17orf49	PTGFR	SNORD116-1
		C11orf44		ZFP3	PTGFRN	SNORD116-2
		MIR4697HG		GGT6	PTPRF	SNORD116-3
		LOC283177		SPNS2	ABCD3	SNORD116-4
		CCDC84		WDR81	RAB3B	SNORD116-5
		TMEM225		LRRC75A-AS1	RAB13	SNORD116-8
		OR8D4		ZSWIM7	RABGGTB	SNORD116-10
		C11orf53		MIEF2	RAP1A	SNORD116-11
		LOC341056		SLC5A10	RAP1GAP	SNORD116-12
		PLET1		SMCR5	RBBP4	SNORD116-13
		LOC387810		SMCR8	RFX5	SNORD116-14
		BSX		TOM1L2	RHCE	SNORD116-15
		OR6X1		DNAH2	RHD	SNORD116-16
		OR6M1		RTN4RL1	RLF	SNORD116-17
		OR10G4		SLC47A2	RNU1-4	SNORD116-18
		OR10G7		CDRT15	SNORA73A	SNORD116-20
		OR8B3		CFAP52	SNORD21	SNORD116-21
		OR8A1		CCDC42	RORC	SNORD116-22
		C11orf87		PIK3R6	RPA2	SNORD116-23
		COLCA1		ODF4	RPE65	SNORD116-24
		C11orf88		KCTD11	RPL5	SNORD116-25
		MIR100HG		TRIM16L	RPL11	SNORD115-2
		PATE2		MFSD6L	RPL22	SNORD116-26
		PATE4		TRPV3	RPS6KA1	SNORD116-27
		ST3GAL4-AS1		SLC16A11	RPS8	SNORD115-3
		SNX19		FBXO39	RPS27	SNORD115-4
		LOC403312		USP32P1	RSC1A1	SNORD115-5
		MIRLET7A2		DHRS7C	S100A1	SNORD115-6
		MIR100		TVP23C	SORT1	SNORD115-7
		MIR125B1		CENPV	S100A2	SNORD115-8
		MIR34B		FLCN	S100A3	SNORD115-10
		MIR34C		PLD6	S100A4	SNORD115-11
		DDI1		SLC16A13	S100A5	SNORD115-12
		BLID		C17orf74	S100A6	SNORD115-13
		CASP1P2		SPNS3	S100A7	SNORD115-14
		CARD17		USP32P2	S100A8	SNORD115-15
		LINC00167		TBC1D28	S100A9	SNORD115-16
		HEPN1		TMEM256	S100A10	SNORD115-17
		LOC643733		BCL6B	S100A11	SNORD115-18
		LOC643923		CDRT15L2	S100A12	SNORD115-20
		CLDN25		NATD1	S100A13	SNORD115-21
		LOC646522		LOC284009	SARS	SNORD115-22
		LOC649133		VMO1	SCNN1D	SNORD115-23
		RPL23AP64		LOC284023	SCP2	SNORD115-25
		LOC100128239		LINC00324	SDHB	SNORD115-26
		LOC100128386		LINC00670	SFPQ	SNORD115-29
		LOC100131626		CDRT4	SRSF4	SNORD115-30
		LOC100132078		CCDC144B	SHC1	SNORD115-31
		LOC100132686		SLC13A5	ST3GAL3	SNORD115-32
		PATE3		TMEM102	STIL	SNORD115-33
		WTAPP1		LGALS9B	SKI	SNORD115-34
		NCAM1-AS1		TUSC5	SLC1A7	SNORD115-35
		BACE1-AS		LOC339166	SLC2A1	SNORD115-36
		MIR4301		TMEM95	SLC2A5	SNORD115-37
		MIR3167		CCDC144NL	SLC6A9	SNORD115-38
		MIR1260B		KRT17P5	SLC9A1	SNORD115-39
		USP2-AS1		LOC339260	SLC16A1	SNORD115-41
		MIR3920		SMTNL2	SPRR1A	SNORD115-44
		MIR3656		CCDC144CP	SPRR1B	SNORD116-28
		CASP12		TBC1D26	SPRR2A	SNORD116-29
		LOC100507283		RFLNB	SPRR2B	SNORD115-48
		SENCR		CDRT1	SPRR2C	SNORD115-24
		LOC100507431		SPEM1	SPRR2D	SNORD115-27
		LOC100507548		GLTPD2	SPRR2E	SNORD115-28
		TMPRSS4-AS1		INCA1	SPRR2F	SNORD115-45
		HSPB2-C11orf52		SCIMP	SPRR2G	SNORD115-47
		FXYD6-FXYD2		C17orf100	SPRR3	MIR147B
		MIR4697		SPDYE4	SRM	LOC100128714
		MIR4493		TMEM220	STXBP3	GABPB1-AS1
		MIR4491		SHISA6	SYCP1	LOC100130111
		MIR4492		LRRC75A	TAF12	SRP14-AS1
		MIR4693		LOC388436	TAF13	ANKRD63
		LOC100652768		OR3A4P	TAL1	LOC100131315
		JRKL-AS1		SLC25A35	TBX15	HERC2P7
		KIRREL3-AS2		C17orf97	TCEA3	GOLGA8F
		NTM-IT		MED11	TCEB3	GOLGA8DP
		LOC101054525		KRT16P2	VPS72	JMJD7
		LOC101928424		FLJ35934	TGFBR3	PLA2G4B
		LOC101928535		GRAPL	THBS3	POTEB2
		LOC101928823		MIR132	TCHH	WHAMMP1
		LOC101928847		MIR195	TIE1	LOC100288637
		LOC101928940		MIR212	TNFRSF1B	LOC100289656
		LOC101928985		MIR22	TP73	MIR1233-1
		LOC101929011		TNFSF12-TNFSF13	TPM3	MIR1268A
		LOC101929089		RNASEK	TSHB	MIR1282
		LOC101929208		CCDC144NL-AS1	TTC4	NDUFAF4P1
		LOC101929227		MIR324	TUFT1	LOC100419583
		LOC101929340		MIR497	TNFRSF4	MIR3118-3
		LOC101929427		SLC35G6	UQCRH	MIR1233-2
		LOC101929473		RNF222	UROD	MIR3118-4
		LOC101929497		GSG1L2	USP1	MIR3118-2
		LOC101929517		PIRT	VCAM1	MIR4310
		LOC101929538		CDRT15P2	WNT2B	MIR3942
		LINC01395		FAM83G	ZSCAN20	INAFM2
		NTM-AS1		KRT16P3	ZBTB17	RAD51-AS1
		LOC101929653		EVPLL	SLC30A2	DPH6-AS1
		MIR6756		SNORA48	LUZP1	SERF2-C15ORF63
		MIR7641-1		SNORD10	PRDM2	MIR4509-1
		MIR7641-2		OR1D4	DNALI1	MIR4509-2
		MIR6090		SCGB1C2	LRP8	MIR4508
		MIR6716		LGALS9C	LAPTM5	MIR4510
		MIR8052		SCARNA21	BSND	MIR4716
		LOC102723838		SNORA59A	CSDE1	MIR4712
		LOC102723895		SNORD49B	EVI5	MIR4715
		LOC102724301		SNORD65	DAP3	TMCO5B
		LOC103611081		SNORD91A	PTP4A2	MIR5701-2
		PKNOX2-AS1		SNORD91B	ARID1A	MIR5701-1
		APOA1-AS		MIR33B	CDC7	SNORD116-30
		LOC105369443		SNORD118	HIST2H2AA3	SNORD115-46
		LOC105369473		BHLHA9	HIST2H2AC	LOC100996255
		LOC105369486		TLCD2	HIST2H2BE	POTEB
		LOC105369507		LOC728392	HIST2H4A	GOLGA8R
		LOC105369509		KRT16P1	PIP5K1A	LOC101927079
		LOC105369532		ZNF286B	BCAR3	LOC101928042
		STT3A-AS1		SNORD3A	ANXA9	LOC101928134
				SNORD3C	SNHG3	LOC101928174
				SNORD3D	NR0B2	LOC101928227
				MIR744	RAD54L	EHD4-AS1
				LOC100128006	TTF2	PLA2G4E-AS1
				LOC100128288	PIK3R3	LOC101928414
				MYHAS	MMP23B	LINC01491
				FAM106CP	MMP23A	PWRN3
				C17orf107	KCNAB2	GABRG3-AS1
				LOC100130950	ITGA10	MIR8063
				DBIL5P	LMO4	POTEB3
				LOC100287072	FCN3	LOC102725022
				LINC00675	CDC14A	PWRN4
				MIR1288	YARS	LOC105370757
				MIR1253	MKNK1	LOC105370792
				MIR1180	AKR7A2	LOC105370802
				MIR548H3	PLPP3	LOC105370941
				PITPNA-AS1	RTCA	LOC105370943
				MIR3183	PTCH2	BUB1B-PAK6
				MIR4314	ALDH4A1
				LOC100506371	EIF3I
				LOC100506388	EIF4G3
				ALOX12-AS1	B4GALT2
				MIR497HG	TNFRSF25
				MAGOH2P	ADAM15
				RNASEK-C17orf49	PABPC4
				TMEM256-PLSCR3	TNFRSF14
				TVP23C-CDRT4	TNFRSF18
				SENP3-EIF4A1	FPGT
				P2RX5-TAX1BP3	PEX11B
				MIR4731	PER3
				MIR4520-1	FUBP1
				MIR4521	EIF2B3
				MIR5096	BCL10
				MIR4520-2	SELENBP1
				MIR1269B	ARTN
				ALOX15P1	MAP3K6
				RAI1-AS1	DIRAS3
				EPN2-AS1	SLC16A4
				COX10-AS1	PRPF3
				EPN2-IT1	KCNQ4
				FAM106B	ZMYM4
				LOC100996842	ZMYM6
				LINC01563	DHRS3
				TMEM220-AS1	SRSF11
				LOC101559451	VAMP3
				LOC101927727	ZFYVE9
				LOC101927839	CD101
				LOC101927911	SEP15
				LOC101928000	ZRANB2
				LOC101928266	SNRNP40
				LOC101928418	ARHGAP29
				LOC101928475	THEMIS2
				LOC101928567	TMEM59
				MIR6776	SEC22B
				MIR6777	CHD1L
				MIR6864	H6PD
				MIR6865	CLCA3P
				MIR6883	CLCA2
				MIR6778	ISG15
				LOC102724009	PLCH2
				LOC103021295	HS2ST1
				LOC105371430	PDE4DIP
				LOC105371485	IPO13
				LOC105371506	SDC3
				SMCR2	KDM4A
				LOC105371592	CROCC
					PUM1
					CEP104
					RIMS3
					EFCAB14
					DNAJC6
					LRIG2
					SETDB1
					PLPPR4
					UBAP2L
					SV2A
					KLHL21
					SLC35E2
					DENND4B
					ZBTB40
					MFN2
					RBM8A
					THRAP3
					INSL5
					PIGK
					SCAMP3
					PTPRU
					TSPAN2
					TSPAN1
					CELA3A
					PDZK1IP1
					WASF2
					PATJ
					ANGPTL7
					HNRNPR
					SRRM1
					CNKSR1
					SF3B4
					ZMPSTE24
					UBE4B
					BCAS2
					AKR1A1
					WARS2
					CEPT1
					PIAS3
					TESK2
					PPIE
					VAV3
					HAX1
					MAD2L2
					PPIH
					CAP1
					LRRC41
					SEMA6C
					LAMTOR5
					IFI44
					POLR3C
					TXNIP
					PDPN
					PMVK
					KHDRBS1
					GMEB1
					FAM189B
					AP4B1
					NUDC
					PHTF1
					MASP2
					AHCYL1
					SRSF10
					WDR3
					JTB
					MTMR11
					MAN1A2
					UTS2
					SF3A3
					MLLT11
					IFI44L
					EBNA1BP2
					SLC27A3
					KIF2C
					TDRKH
					RER1
					DNAJB4
					ADAM30
					RCAN3
					FAF1
					CD160
					GLMN
					HHLA3
					CELF3
					MST1P2
					DDX20
					MST1L
					PADI2
					VPS45
					LYPLA2
					PARK7
					CTRC
					ACOT7
					CLCA4
					MTF2
					DNAJC8
					NTNG1
					CLSTN1
					FOXJ3
					WDR47
					SCMH1
					AKR7A3
					TTC39A
					SPEN
					KDM1A
					USP33
					WDTC1
					EMC1
					KIF1B
					POGZ
					MAST2
					NCDN
					CLCC1
					SLC35D1
					PLEKHM2
					RPRD2
					OTUD3
					KAZN
					CAMTA1
					ADGRL2
					KIAA1107
					ZCCHC11
					SZT2
					DNAJC16
					UBR4
					USP24
					ATP13A2
					ITGB3BP
					TARDBP
					CELA3B
					SLC35A3
					ICMT
					MACF1
					LRRC8B
					SNAPIN
					LPAR3
					PADI4
					DDAH1
					TMEM50A
					RUSC1
					CA14
					KPNA6
					SSBP3
					STX12
					NBPF14
					C1orf43
					CLIC4
					SYF2
					RWDD3
					PARS2
					MMACHC
					ZZZ3
					ACOT11
					CHD5
					CHTOP
					SZRD1
					LDLRAP1
					SERBP1
					NOC2L
					PTPN22
					PHGDH
					FBXO2
					LCE2B
					FBXO6
					PLA2G2D
					AK5
					MYCBP
					HEYL
					AGO1
					SNORA73B
					SNORA66
					SNORD45B
					SNORD45A
					SNORD55
					RNU11
					RNU6-1
					RNU5F-1
					RNU5E-1
					RNU5D-1
					RNVU1-7
					RNU1-3
					RNU1-2
					RNU1-1
					RNF11
					FOXD3
					TRAPPC3
					HSPB7
					CHIA
					SLC39A1
					ARHGEF16
					AHDC1
					RNF115
					TEKT2
					SMPDL3B
					ANGPTL3
					LINC00339
					SSU72
					TMOD4
					GNL2
					GPSM2
					UBIAD1
					ALG6
					PADI1
					CERS2
					SLC25A24
					PLA2G2E
					DNTTIP2
					WRAP73
					CRNN
					SLC45A1
					HP1BP3
					TMED5
					BOLA1
					CELA2B
					ZNF593
					ZBTB7B
					ZNF691
					TXNDC12
					TNNI3K
					SH3GLB1
					MECR
					APH1A
					UTP11
					SDF4
					MRTO4
					PLEKHO1
					HAO2
					ACP6
					TMEM69
					MRPL37
					HOOK1
					SNX7
					HPCAL4
					YTHDF2
					GPR89B
					ZCCHC17
					TRIM33
					DPH5
					HSPB11
					OAZ3
					PADI3
					CMPK1
					GPR88
					ERRFI1
					DPM3
					WNT4
					YIPF1
					FBXO42
					MRPS21
					TRMT13
					ADAMTSL4
					CRCT1
					RNF186
					SPATA6
					MXRA8
					L1TD1
					HES2
					RSBN1
					ZNHIT6
					GPN2
					LEPROT
					FBLIM1
					MED18
					TRIT1
					GIPC2
					GDAP2
					FAM46C
					PALMD
					FNBP1L
					ST7L
					PQLC2
					CASZ1
					RHBDL2
					ADPRHL2
					TRNAU1AP
					C1orf109
					C1orf56
					CPSF3L
					C1orf123
					C1orf159
					AURKAIP1
					TTC22
					MRPL20
					AIM1L
					TMEM51
					BSDC1
					XKR8
					TMEM39B
					PRPF38B
					CDCA8
					LRRC8D
					MSTO1
					ARHGEF10L
					PRMT6
					RNF220
					VPS13D
					EVA1B
					GOLPH3L
					ATAD3A
					TMEM57
					TRIM62
					RAVER2
					PANK4
					YY1AP1
					ECHDC2
					FGGY
					MCOLN3
					SLC22A15
					CAMK2N1
					UBE2Q1
					RNPC3
					ASAP3
					POMGNT1
					PNRC2
					LRRC40
					DEPDC1
					PIGV
					NBPF1
					MAP7D1
					NDC1
					NECAP2
					IQCC
					DNAJC11
					LRIF1
					FAM63A
					ASH1L
					LENEP
					CTTNBP2NL
					RCC2
					FAM212B
					DMAP1
					AJAP1
					GNG12
					SLC50A1
					TMEM234
					MTFR1L
					KYAT3
					CDC42SE1
					TMEM167B
					OLFML3
					OTUD7B
					CTNNBIP1
					RSRP1
					AGTRAP
					PITHD1
					PGLYRP4
					MAN1C1
					NIPAL3
					SEPN1
					ATP8B2
					TP73-AS1
					LINC00869
					PBXIP1
					S100A14
					TMIGD3
					PLEKHG5
					GATAD2B
					AMIGO1
					LRRC47
					ODF2L
					CGN
					KIAA1324
					DISP3
					LRRC7
					KIF17
					ZNF687
					ZSWIM5
					KIAA1522
					HCN3
					CACHD1
					MIER1
					HES4
					GRHL3
					PTBP2
					PRUNE1
					DNASE2B
					DLGAP3
					IL22RA1
					HIVEP3
					GPBP1L1
					MIIP
					CELA2A
					GPATCH3
					DMRTB1
					DMRTA2
					CLSPN
					PRDM16
					OXCT2
					RRAGC
					ADGRL4
					TINAGL1
					P3H1
					PLA2G2F
					MFSD14A
					SMAP2
					ATPAF1
					S100PBP
					MEAF6
					RBM15
					EXO5
					CEP85
					NMNAT1
					ELOVL1
					VWA1
					DCLRE1B
					MRPS15
					MRPL9
					PINK1
					MARCKSL1
					PRAMEF1
					PRAMEF2
					INTS3
					NADK
					ZFP69B
					COA7
					PHACTR4
					AUNIP
					SCNM1
					ERI3
					C1orf50
					WDR77
					CCDC28B
					EFHD2
					MMEL1
					RSG1
					DLEU2L
					OR4F5
					NKAIN1
					EPS8L3
					MUL1
					TNFAIP8L2
					C1orf54
					TMEM53
					AKIRIN1
					HECTD3
					BEND5
					VTCN1
					YRDC
					ZYG11B
					NOL9
					PPCS
					LIN28A
					SH3D21
					TTLL7
					SNIP1
					AGMAT
					WDR78
					ZMYM1
					LINC00115
					RPAP2
					MORN1
					FAM110D
					KIAA0319L
					DHDDS
					DENND2D
					WLS
					GPR157
					TRIM46
					RPF1
					SIKE1
					ZC3H12A
					SPSB1
					TARS2
					TRIM45
					FLAD1
					CPTP
					ZNF436
					TAS1R2
					TAS1R1
					GJA9
					OR4F16
					SYNC
					ACTL8
					ANKRD13C
					SNX27
					ANP32E
					TSSK3
					CCNL2
					VANGL1
					ST6GALNAC5
					HYI
					SH3BGRL3
					SESN2
					ESPN
					TAS1R3
					ATAD3B
					GPR61
					STK40
					TM2D1
					REG4
					TMEM222
					PLEKHN1
					HORMAD1
					SYDE2
					ZNF644
					USP48
					ZMYND12
					NBPF3
					LRRC8C
					ZDHHC18
					SGIP1
					POLR3GL
					SLC25A33
					DDI2
					LZIC
					PROK1
					EFCAB7
					NT5C1A
					LCE3D
					TRIM63
					PSRC1
					FAM167B
					FOXD2-AS1
					PERM1
					CROCCP2
					HPDL
					ATP1A1-AS1
					AGBL4
					MFSD2A
					ATG4C
					PRPF38A
					SYTL1
					IGSF21
					LSM10
					C1orf94
					SNHG12
					STRIP1
					DOCK7
					CFAP74
					AQP10
					KIAA2013
					THAP3
					STPG1
					PYGO2
					SPOCD1
					ZNF697
					NUP210L
					BTF3L4
					UBXN11
					NEXN
					C1orf158
					FBXO44
					ATPIF1
					SNORD46
					SNORD38A
					SNORD38B
					DNAJA1P5
					MED8
					KTI12
					SMIM12
					AZIN2
					TMEM54
					HENMT1
					TOE1
					ERMAP
					PGLYRP3
					CSMD2
					MYSM1
					GNRHR2
					CROCCP3
					FHAD1
					OSBPL9
					LOC115110
					OMA1
					RAB42
					LRRC42
					GBP4
					GBP5
					FAM46B
					RBP7
					ACAP3
					THEM4
					SSX2IP
					UBE2J2
					OLFM3
					GABPB2
					TCHHL1
					RPTN
					CCDC163
					TDRD10
					SHE
					KDF1
					LRRC38
					AADACL3
					PUSL1
					B3GALT6
					WDR63
					MAB21L3
					IFFO2
					SLC44A3
					ATXN7L2
					C1orf194
					ASB17
					TYW3
					ERICH3
					LRRIQ3
					TPRG1L
					FAM213B
					MYOM3
					DMBX1
					TMCO2
					ZNF684
					TCEANC2
					PODN
					LRRC39
					GJB4
					HMGB4
					RNF19B
					A3GALT2
					DCST2
					C1orf122
					OSCP1
					C1orf216
					KLHDC7A
					VWA5B1
					UBXN10
					C1orf87
					LIX1L
					HSD3BP4
					KLF17
					TMEM125
					ARHGEF19
					DRAM2
					PIFO
					C1orf162
					S100A16
					ACTRT2
					MIB2
					SYT6
					CREB3L4
					C1orf127
					SAMD11
					LOC148413
					SAMD13
					C1orf52
					PHF13
					CIART
					TMEM56
					NBPF4
					UBE2U
					LINC00337
					HFE2
					ANKRD35
					SLC30A7
					CCDC27
					ZNF436-AS1
					KNCN
					MOB3C
					GLIS1
					NBPF12
					LELP1
					MGC27382
					DCDC2B
					ZNF362
					LINC01225
					DCST1
					MANEAL
					IL23R
					PDIK1L
					BNIPL
					CLDN19
					CFAP57
					C1orf210
					CCDC24
					BTBD19
					CCDC17
					C1orf64
					CHIAP2
					SLC2A7
					DENND2C
					GBP6
					PLPPR5
					FNDC7
					CALML6
					IFNLR1
					CYP4Z2P
					CITED4
					SLC25A3P1
					LEXM
					SPRR4
					KANK4
					SASS6
					FAM43B
					HFM1
					PAQR7
					UBL4B
					NUDT4P2
					PDIA3P1
					OXCT2P1
					AGO3
					AGO4
					LCE4A
					ALG14
					FAM76A
					LINC00466
					C1orf168
					TMEM201
					TMEM61
					CYP4Z1
					FAAP20
					CDCP2
					SLC5A9
					CC2D1B
					NBPF11
					NUDT17
					TXLNA
					TCTEX1D1
					SPAG17
					SLFNL1
					KRTCAP2
					CRTC2
					TMEM51-AS1
					HIPK1
					SLC44A5
					ATAD3C
					AKR7L
					AKR7A2P1
					FNDC5
					EPHX4
					LINC01342
					TTLL10
					AKNAD1
					LCE5A
					TMCO4
					MCOLN2
					COL24A1
					PCSK9
					ST6GALNAC3
					ZNF683
					NEGR1
					MDS2
					CYP4X1
					MAGI3
					NPHP4
					BEST4
					FAM19A3
					RIIAD1
					THEM5
					C1orf167
					CYP4A22
					C1orf185
					LINC01226
					NBPF15
					FAM41C
					FAM102B
					SYPL2
					CYB561D1
					ANKRD34A
					RUSC1-AS1
					LOC284632
					RSPO1
					EPHA10
					LOC284661
					ZNF326
					BTBD8
					RIMKLA
					SLC25A34
					ESPNP
					HIST2H2AB
					PPM1J
					HIST2H3A
					HIST2H2BC
					HIST2H2BA
					FAM151A
					S100A7A
					LINGO4
					FLG-AS1
					LINC01343
					C1orf174
					KLHL17
					TMEM240
					TMEM52
					MTMR9LP
					ZBTB8OS
					TFAP2E
					LINC01141
					LINC01140
					LOC339539
					C1orf228
					ZFP69
					LOC343052
					AADACL4
					PRAMEF5
					HNRNPCL1
					PRAMEF10
					CCDC18
					MYBPHL
					BARHL2
					NBPF7
					TCTEX1D4
					SERINC2
					FAM159A
					FAM131C
					LCE1A
					LCE1B
					LCE1C
					LCE1D
					LCE1E
					LCE1F
					LCE2A
					LCE2C
					LCE2D
					LCE3A
					LCE3B
					LCE3C
					LCE3E
					PADI6
					BMP8A
					DRAXIN
					SPATA21
					SVBP
					TEX38
					MROH7
					MIGA1
					NEXN-AS1
					AGRN
					CENPS
					CATSPER4
					NSUN4
					GPR153
					FAM132A
					HES5
					SMIM1
					RNF207
					TMEM82
					TRNP1
					CD164L2
					TRABD2B
					LDLRAD1
					GBP7
					C1orf146
					FAM69A
					SLC6A17
					C1orf137
					NOTCH2NL
					LINC01138
					LOC388692
					LYSMD1
					HRNR
					FLG2
					C1orf189
					HES3
					PRAMEF12
					PRAMEF8
					PRAMEF18
					PRAMEF17
					PLA2G2C
					SKINT1L
					UOX
					FRRS1
					TMEM200B
					FAM87B
					PRAMEF4
					PRAMEF13
					SH2D5
					NCMAP
					LINC01144
					C1orf141
					GBP1P1
					FLJ27354
					MIR137HG
					NBPF9
					RNF223
					LDLRAD2
					CSMD2-AS1
					MIR101-1
					MIR137
					MIR186
					MIR197
					MIR200A
					MIR200B
					MIR30C1
					MIR30E
					MIR34A
					MGC34796
					LHX8
					LINC01555
					LINC00982
					PRAMEF11
					PRAMEF6
					HNRNPCL2
					UQCRHL
					MINOS1
					SLC2A1-AS1
					FAM183A
					ZYG11A
					FLJ31662
					LOC440600
					LOC440602
					BCL2L15
					NUDT4P1
					HIST2H2BF
					ANKRD65
					PRAMEF7
					PRAMEF25
					PGCP1
					NBPF18P
					KPRP
					LCE6A
					GEMIN8P4
					RBMXL1
					LURAP1
					PEF1
					MIR429
					FAM72C
					ADAMTSL4-AS1
					PRR9
					CYB5RL
					SSBP3-AS1
					SPATA42
					CYMP
					KIAA0754
					LOC643355
					LOC643441
					LINC01128
					TMEM88B
					FNDC10
					RPS14P3
					LINC00622
					PPIAL4G
					FAM231D
					NBPF13P
					ACTG1P20
					PIK3CD-AS1
					NFIA-AS1
					PPIAL4D
					LOC645166
					PRAMEF26
					PRAMEF33P
					PRAMEF19
					PRAMEF20
					FAM138A
					ASH1L-AS1
					POU5F1P4
					S100A7L2
					LACTBL1
					LOC646471
					LOC646626
					SETSIP
					EMBP1
					SRGAP2B
					ACTG1P4
					PRAMEF34P
					HNRNPCL3
					ZBTB8A
					NBPF6
					LOC653160
					SRGAP2C
					PPIAL4A
					GPR89A
					PPIAL4C
					HIST2H3D
					PRAMEF22
					PRAMEF15
					WASH7P
					FAM72B
					FAM138C
					SCARNA2
					SCARNA1
					FAM138D
					SNORA44
					SNORA55
					SNORA61
					SNORA59A
					SNORA16A
					SNORD45C
					SNORD103C
					SNORD99
					SNORD103A
					MIR551A
					MIR552
					MIR553
					MIR554
					MIR555
					MIR92B
					C1orf195
					ZBTB8B
					LINC01137
					PPIEL
					CCDC30
					CDK11A
					SLC35E2B
					LINC01346
					FAM72D
					NBPF8
					LINC00623
					RPS15AP10
					LOC728989
					FAAHP1
					C1orf234
					HSD52
					PRAMEF14
					FAM231A
					FAM231C
					FLJ37453
					LOC729737
					OR4F29
					LOC729930
					LOC729970
					LOC729987
					PPIAL4E
					PFN1P2
					PDZK1P1
					MIR942
					MIR190B
					MIR760
					FAM229A
					LINC01349
					LOC100129046
					LOC100129138
					MATN1-AS1
					LINC01160
					C1orf68
					MSTO2P
					LOC100129534
					LOC100129620
					LOC100129924
					EFCAB14-AS1
					LOC100130417
					NFYC-AS1
					LINC01135
					LOC100131107
					CCDC18-AS1
					LOC100132057
					LOC100132062
					FOXO6
					LOC100132111
					LOC100132147
					NBPF10
					FCGR1CP
					ZRANB2-AS1
					KDM4A-AS1
					FAM231B
					LOC100133331
					LINC01134
					C2CD4D
					DDX11L1
					AP4B1-AS1
					TTC34
					LOC100288069
					NBPF20
					HYDIN2
					GNG12-AS1
					LINC00624
					MIR320B1
					MIR548N
					MIR1256
					MIR1976
					MIR1290
					MIR1302-2
					MIR1262
					MIR761
					NPPA-AS1
					MIR1302-9
					MIR1302-10
					MIR3115
					MIR3117
					MIR4255
					MIR3116-1
					MIR4253
					MIR1302-11
					MIR3116-2
					MIR4251
					MIR1273D
					MIR4252
					MIR4256
					MIR4257
					MIR4258
					MIR4254
					MIR3659
					MIR3917
					MIR3605
					MIR3671
					MIR3675
					LOC100505666
					SPATA1
					LINC01364
					LOC100505824
					LOC100505887
					ENO1-AS1
					RTCA-AS1
					LOC100506022
					TMEM35B
					FAM212B-AS1
					SLC16A1-AS1
					LOC100506730
					LOC100506801
					TCEB3-AS1
					LOC100506985
					SLFNL1-AS1
					MKNK1-AS1
					LOC100507564
					LOC100507634
					LOC100507670
					APITD1-CORT
					FPGT-TNNI3K
					GJA9-MYCBP
					MROH7-TTC4
					TMEM56-RWDD3
					MINOS1-NBL1
					TNFAIP8L2-SCNM1
					MIR4695
					MIR1273G
					MIR1273F
					MIR4420
					MIR4419A
					MIR3972
					MIR4421
					MIR4422
					MIR4781
					MIR378G
					MIR4794
					MIR4425
					MIR548AC
					MIR4684
					MIR4711
					MIR4689
					MIR5096
					MIR4418
					MIR4632
					MIR2682
					MIR5095
					MIR4423
					MIR4417
					MIR378F
					RCAN3AS
					MIR5581
					MIR5585
					MIR5698
					MIR5087
					MIR5697
					MIR5584
					NEGR1-IT1
					ZRANB2-AS2
					PINK1-AS
					SRGAP2-AS1
					DPYD-AS1
					DPYD-AS2
					MTOR-AS1
					VAV3-AS1
					KCNC4-AS1
					KCND3-AS1
					FALEC
					UBE2Q1-AS1
					LINC00853
					HAO2-IT1
					ERI3-IT1
					KCND3-IT1
					AGBL4-IT1
					LOC100996251
					LOC100996263
					FOXD3-AS1
					LINC01355
					NFIA-AS2
					LOC100996583
					LOC100996630
					LOC100996635
					LINC01356
					SRGAP2D
					HNRNPCL4
					LAMTOR5-AS1
					RNVU1-8
					DAB1-AS1
					LINC01358
					LOC101926944
					LOC101926964
					ROR1-AS1
					LINC01359
					LOC101927139
					DEPDC1-AS1
					LOC101927244
					LINC01360
					ERICH3-AS1
					LOC101927342
					LOC101927412
					LOC101927429
					LOC101927434
					LOC101927468
					LINC01361
					LOC101927560
					LOC101927587
					LOC101927844
					LOC101927876
					GBAT2
					PKN2-AS1
					LOC101927895
					LOC101928009
					UBXN10-AS1
					LOC101928034
					LOC101928043
					LINC01057
					LOC101928098
					LOC101928118
					LOC101928120
					LOC101928163
					LOC101928241
					LOC101928270
					LOC101928303
					LOC101928324
					LOC101928370
					LOC101928436
					LOC101928460
					LOC101928476
					LOC101928626
					LOC101928718
					LOC101928728
					HIPK1-AS1
					LOC101928977
					LOC101928979
					LOC101928995
					LOC101929023
					PIK3CD-AS2
					LOC101929099
					LOC101929147
					LOC101929181
					LOC101929406
					LOC101929464
					LOC101929516
					LOC101929536
					LOC101929592
					LOC101929626
					LINC01398
					LOC101929721
					NBPF25P
					LOC101929798
					LOC101929901
					LOC101929935
					PRAMEF27
					RNVU1-4
					RNVU1-14
					RNVU1-15
					RNVU1-20
					RNVU1-17
					RNVU1-3
					RNVU1-1
					RNU6-7
					RNVU1-6
					RNVU1-19
					RNU6-8
					MIR6068
					MIR6079
					MIR6084
					MIR6723
					MIR6726
					MIR6727
					MIR6728
					MIR6731
					MIR6732
					MIR6733
					MIR6735
					MIR6737
					MIR6878
					MIR7846
					MIR7852
					MIR7856
					MIR6859-2
					MIR6859-3
					MIR6736
					MIR6077
					MIR6127
					MIR6500
					MIR6730
					MIR6734
					MIR6808
					MIR6859-1
					MIR8083
					MIR6729
					MIR7156
					LOC102606465
					LOC102723661
					LINC01389
					TTC39A-AS1
					LOC102724312
					LOC102724450
					LOC102724539
					LOC102724552
					CH17-408M7.1
					LOC102724571
					LOC102724659
					LOC103091866
					RNU6-2
					LINC01461
					LINC01397
					TXNDC12-AS1
					LINC01307
					LINC01525
					WARS2-IT1
					LOC105371433
					LOC105376736
					LOC105376805
					LOC105378591
					LOC105378614
					LOC105378663
					LOC105378683
					LOC105378732
					LOC105378828
					LOC105378853
					LOC105378933
					MIR34AHG
					SNORD128
					SCARNA26A
					SNORA110
