## Supplementary Table 11 for "Ancestry and somatic profile predict acral melanoma origin and prognosis"

### Sheet: wt_amp_genes.conf_95
Supplementary Table 11. Cytobands, q values, location and genes contained within amplification peaks in QWT samples.
cytoband	5p15.33	11q14.1	11q13.3	5p13.2	7p22.3	6p22.2	22q11.21	22q13.1	14q21.3	7p21.3	8p12	22q11.21
q value	2.8206e-06	1.6303e-06	0.0001298	0.0027158	0.0015218	0.0036882	0.003118	0.045162	0.049346	0.015152	0.06834	0.026486
residual q value	2.8206e-06	9.9969e-06	0.0017779	0.0027158	0.003118	0.0036882	0.01007	0.045162	0.049346	0.05477	0.06834	0.093989
wide peak boundaries	chr5:1240635-1294351	chr11:78130475-78479427	chr11:69079876-70087591	chr5:34747635-37391588	chr7:1449463-2906563	chr6:26115585-26165951	chr22:20427439-21614455	chr22:37096669-38832165	chr14:49893788-50293284	chr7:9716315-12224090	chr8:35235593-39294969	chr22:1-20042856
genes in wide peak	TERT	GAB2	CCND1	IL7R	GNA12	HIST1H1E	CRKL	CSNK1E	ARF6	NDUFA4	ADRB3	ARVCF
	SLC6A18	USP35	FGF3	PRLR	LFNG	HIST1H2BD	SERPIND1	H1F0	SOS2	PHF14	EIF4EBP1	ATP6V1E1
		ALG8	FGF4	RAD1	NUDT1	HIST1H2AC	PI4KA	IL2RB	VCPKMT	TMEM106B	FGFR1	BID
		NARS2	FGF19	SKP2	MAFK	HIST1H2BC	SLC7A4	KCNJ4	L2HGDH	THSD7A	STAR	COMT
		KCTD21	MYEOV	SLC1A3	MAD1L1		UBE2L3	LGALS1	LINC01599		TACC1	GGT3P
		KCTD21-AS1	ANO1	NUP155	EIF3B		LZTR1	LGALS2	LINC01588		ADAM9	GP1BB
		LOC101928865	TPCN2	NIPBL	IQCE		P2RX6	MFNG	MIR6076		ASH2L	GSC2
			ORAOV1	RAI14	INTS1		SNAP29	POLR2F			BAG4	SEPT5
			LOC338694	WDR70	SNX8		HIC2	RAC2			ERLIN2	PRODH
			ANO1-AS2	BRIX1	MRM2		POM121L8P	SOX10			PROSC	SLC25A1
			MIR3164	AGXT2	CHST12		MED15	SSTR3			DDHD2	TBX1
			LINC01488	C5orf42	MICALL2		THAP7	PLA2G6			ADGRA2	CLDN5
			LOC101928443	SPEF2	TTYH3		TMEM191A	GALR3			LSM1	HIRA
			LOC102724265	LMBRD2	PSMG3		KLHL22	PICK1			WHSC1L1	UFD1L
				NADK2	CARD11		SCARF2	GTPBP1			BRF2	DGCR6
				UGT3A1	PSMG3-AS1		TUBA3FP	JOSD1			PLEKHA2	CLTCL1
				CAPSL	AMZ1		AIFM3	DNAL4			ZNF703	DGCR14
				DNAJC21	TMEM184A		RIMBP3C	DDX17			RAB11FIP1	CDC45
				TTC23L	BRAT1		POM121L4P	KDELR3			TM2D2	DGCR2
				UGT3A2	TFAMP1		PI4KAP2	TRIOBP			PLPP5	TXNRD2
				RANBP3L	ELFN1		LRRC74B	CDC42EP1			GOT1L1	USP18
				NIPBL-AS1	GRIFIN		BCRP2	DMC1			UNC5D	TSSK2
				MIR580	MIR4648		THAP7-AS1	GCAT			LETM2	IL17RA
				LOC100506406	MIR4655		P2RX6P	NPTXR			KCNU1	ANKRD62P1-PARP4P3
				MIR7641-2	ELFN1-AS1		RIMBP3B	SLC16A8			HTRA4	POTEH
				LOC105374727	LOC101927181		FAM230B	SH3BP1			ADAM32	BCL2L13
					MIR6836		TMEM191C	MAFF			RNF5P1	DGCR11
							MIR649	CBY1			C8orf86	DGCR9
							LOC100996335	SUN2			LOC728024	DGCR5
							LOC101928891	TMEM184B			LINC01605	DGCR10
								GGA1			LOC101929550	HSFY1P1
								CYTH4			LOC101929622	CECR6
								CARD10			LOC102723701	CECR5
								EIF3L				CECR3
								TOMM22				CECR2
								PDXP				TUBA8
								NOL12				CECR1
								BAIAP2L2				GNB1L
								C22orf23				PEX26
								MICALL1				MICAL3
								ELFN2				MRPL40
								C1QTNF6				C22orf29
								ANKRD54				OR11H1
								TMPRSS6				SLC25A18
								LOC400927				RIMBP3
								FAM227A				GAB4
								MIR658				C22orf39
								MIR659				TANGO2
								LOC100506271				CCT8L2
								MIR4534				XKR3
								MIR5096				LINC00895
								LOC101927051				LINC00528
								MIR6820				TPTEP1
								LOC400927-CSNK1E				MIR185
								LOC105373031				DUXAP8
								SNORA92				LOC642643
												FAM230A
												MIR648
												TMEM191B
												PI4KAP1
												LOC729461
												CECR7
												CECR5-AS1
												FLJ41941
												MIR3198-1
												SEPT5-GP1BB
												MIR4761
												LINC01311
												POTEH-AS1
												LOC100996342
												LOC100996415
												LOC100996432
												BMS1P17
												LOC101929350
												LOC101929372
												LOC102723769
												LOC102723780
												LOC102725072
												LINC01297
												BMS1P22
