## Supplementary Table 12 for "Ancestry and somatic profile predict acral melanoma origin and prognosis"

### Sheet: wt_del_genes.conf_95
Supplementary Table 12. Cytobands, q values, location and genes contained within deletion peaks in QWT samples.
cytoband	11q25	9p21.3
q value	0.00010877	0.0050239
residual q value	0.00010877	0.0050239
wide peak boundaries	chr11:102530635-135086622	chr9:1-35837443
genes in wide peak	ACAT1	ACO1
	ACRV1	PLIN2
	APLP2	ANXA2P2
	APOA1	NUDT2
	APOA4	AQP3
	APOC3	AQP7
	ARCN1	BAG1
	ATM	CA9
	FXYD2	CD72
	CXCR5	CDKN2A
	CASP1	CDKN2B
	CASP4	CNTFR
	CASP5	DMRT1
	CBL	ELAVL2
	CD3D	FANCG
	CD3E	FOXD4
	CD3G	MLANA
	CHEK1	GALT
	CRYAB	B4GALT1
	DDX6	GLDC
	DDX10	DNAJA1
	DLAT	IFNA1
	DPAGT1	IFNA2
	DRD2	IFNA4
	ETS1	IFNA5
	FDX1	IFNA6
	FLI1	IFNA7
	SLC37A4	IFNA8
	GRIA4	IFNA10
	GRIK4	IFNA13
	GUCY1A2	IFNA14
	H2AFX	IFNA16
	HMBS	IFNA17
	HSPA8	IFNA21
	HSPB2	IFNA22P
	HTR3A	IFNB1
	IL10RA	IFNW1
	IL18	IL11RA
	STT3A	INSL4
	KCNJ1	JAK2
	KCNJ5	MLLT3
	VWA5A	MTAP
	MCAM	NDUFB6
	KMT2A	NFIB
	MMP1	NFX1
	MMP3	NPR2
	MMP8	PRSS3
	MMP10	PTPRD
	MMP12	RFX3
	MMP13	RLN1
	NCAM1	RLN2
	NFRKB	RMRP
	NNMT	RPS6
	NPAT	CCL19
	NRGN	CCL21
	OPCML	SH3GL2
	PAFAH1B2	SLC1A1
	POU2AF1	SMARCA2
	PPP2R1B	SNAPC3
	PTS	TEK
	NECTIN1	TESK1
	RDX	TLN1
	RPS25	TPM2
	SC5D	TYRP1
	SCN2B	VCP
	SCN4B	VLDLR
	SDHD	MPDZ
	ST3GAL4	CER1
	SLN	PLAA
	SORL1	RGP1
	SRPRA	RUSC2
	ST14	PUM3
	TAGLN	RCL1
	TECTA	TOPORS
	THY1	SIGMAR1
	UPK2	CREB3
	ZBTB16	UNC13B
	ZNF202	DMRT2
	CUL5	RRAGA
	BARX2	CCL27
	ZPR1	PSIP1
	USP2	INSL6
	PCSK7	PTENP1
	HTR3B	DCTN3
	ZW10	KDM4C
	MMP20	KANK1
	UBE4A	PHF24
	EI24	DDX58
	FEZ1	SLC24A2
	ARHGAP32	DNAJB5
	C2CD2L	DCAF12
	RBM7	SPAG8
	MPZL2	RANBP6
	HYOU1	DNAI1
	ATP5L	SIT1
	ADAMTS8	SPINK4
	TREH	CD274
	CEP164	STOML2
	IGSF9B	AK3
	EXPH5	CDKN2A-AS1
	PHLDB1	UBAP1
	SIK2	CHMP5
	NCAPD3	EQTN
	ARHGEF12	BNC2
	SIK3	HAUS6
	VSIG2	APTX
	BACE1	CNTLN
	TRIM29	FOCAD
	CADM1	UBE2R2
	POU2F3	SPATA6L
	HINFP	SMU1
	REXO2	CDC37L1
	OR8G2	DENND4C
	OR8B8	UBAP2
	OR8G1	PLGRKT
	TIMM8B	CBWD1
	OR8B2	KLHL9
	ACAD8	IFNK
	B3GAT1	KIAA1161
	DCPS	RIC1
	ZBTB44	GBA2
	THYN1	DMRT3
	DDX25	DMRTA1
	NTM	LRRC19
	CDON	NOL6
	SIDT2	MOB3B
	TRAPPC4	CAAP1
	SPA17	ERMP1
	FXYD6	IFT74
	SIAE	FAM214B
	C11orf71	PDCD1LG2
	ROBO4	DOCK8
	SLC35F2	HINT2
	RAB39A	C9orf24
	BTG4	PIGO
	NXPE4	GLIS3-AS1
	TTC12	ARHGEF39
	C11orf57	TPD52L3
	ELMOD1	IL33
	FOXRED1	TMEM261
	SCN3B	ADAMTSL1
	VPS11	UHRF2
	TEX12	TAF1L
	CRTAM	ARID3C
	TMPRSS4	RPP25L
	IFT46	C9orf131
	PRDM10	C9orf66
	DSCAML1	LINC00032
	GRAMD1B	LINGO2
	ARHGAP20	TTC39B
	USP28	SAXO1
	CARD18	FREM1
	AASDHPPT	KIAA2026
	PKNOX2	ATP8B5P
	TP53AIP1	KCNV2
	MMP27	GLIS3
	ABCG4	C9orf72
	ROBO3	CCDC171
	C11orf1	FAM219A
	RNF26	CCDC107
	FAM118B	FAM205A
	DYNC2H1	TUSC1
	NLRX1	LURAP1L
	MSANTD2	IFNE
	ALG9	ZDHHC21
	CLMP	ACER2
	PDZD3	KIF24
	C11orf63	ENHO
	CCDC15	LOC389705
	PDGFD	FAM205BP
	TMPRSS5	FAM221B
	PUS3	VLDLR-AS1
	JAM3	FLJ41200
	BCO2	HACD4
	TMPRSS13	LINC01242
	DCUN1D5	TMEM215
	MSANTD4	PLPP6
	KIRREL3	MIR101-2
	BUD13	MIR31
	TMEM25	CNTFR-AS1
	RPUSD4	LINC01239
	TBRG1	SUGT1P1
	UBASH3B	ANKRD18B
	SNORD14C	MIR31HG
	SNORD14D	MIR491
	SNORD14E	FAM138A
	DIXDC1	FAM138C
	ZC3H12C	SCARNA8
	GLB1L2	MSMP
	ESAM	LOC730098
	ALKBH8	FAM166B
	FDXACB1	CDKN2B-AS1
	C11orf52	SNORD121A
	VPS26B	LINC00583
	GLB1L3	MIR876
	TIRAP	MIR873
	CARD16	TOPORS-AS1
	C1QTNF5	C9orf92
	PANX3	IZUMO3
	APOA5	FAM205C
	TMEM45B	WASH1
	COLCA2	DDX11L5
	PIH1D2	MIR1302-2
	NXPE1	MIR1302-9
	NXPE2	MIR1302-10
	JAML	MIR3152
	KBTBD3	MIR1302-11
	CWF19L2	LOC100506422
	KDELC2	MIR4667
	LAYN	MIR4473
	TTC36	MIR4665
	PATE1	MIR4474
	C11orf65	PTENP1-AS
	ADAMTS15	SNORD121B
	MPZL3	DNAJB5-AS1
	C11orf45	LOC101926948
	HYLS1	PGM5P3-AS1
	TMEM218	LINC01231
	SLC37A2	RFX3-AS1
	OR8B12	CDC37L1-AS1
	OR8G5	PTPRD-AS1
	OR10G8	PTPRD-AS2
	OR10G9	LURAP1L-AS1
	OR10S1	FOCAD-AS1
	OR6T1	LOC101929563
	OR4D5	LINC01241
	TBCEL	IFT74-AS1
	TMEM136	LINC01243
	SPATA19	B4GALT1-AS1
	HEPACAM	LINC01251
	OAF	MIR6851
	ANKK1	MIR6852
	RNF214	MIR6853
	LOC283140	LINC01230
	LINC00900	LOC105375972
	BCL9L	SNORD137
	FOXR1
	CCDC153
	OR8D1
	OR8D2
	OR8B4
	KIRREL3-AS3
	C11orf44
	MIR4697HG
	LOC283177
	CCDC84
	TMEM225
	OR8D4
	C11orf53
	LOC341056
	PLET1
	LOC387810
	BSX
	OR6X1
	OR6M1
	OR10G4
	OR10G7
	OR8B3
	OR8A1
	C11orf87
	COLCA1
	C11orf88
	MIR100HG
	PATE2
	PATE4
	ST3GAL4-AS1
	SNX19
	LOC403312
	MIRLET7A2
	MIR100
	MIR125B1
	MIR34B
	MIR34C
	DDI1
	BLID
	CASP1P2
	CARD17
	LINC00167
	HEPN1
	LOC643733
	LOC643923
	CLDN25
	LOC646522
	LOC649133
	RPL23AP64
	LOC100128239
	LOC100131626
	LOC100132078
	LOC100132686
	PATE3
	WTAPP1
	NCAM1-AS1
	BACE1-AS
	MIR4301
	MIR3167
	USP2-AS1
	MIR3656
	CASP12
	LOC100507283
	SENCR
	LOC100507431
	LOC100507548
	TMPRSS4-AS1
	HSPB2-C11orf52
	FXYD6-FXYD2
	MIR4697
	MIR4493
	MIR4491
	MIR4492
	MIR4693
	LOC100652768
	KIRREL3-AS2
	NTM-IT
	LOC101928535
	LOC101928823
	LOC101928847
	LOC101928940
	LOC101928985
	LOC101929011
	LOC101929089
	LOC101929208
	LOC101929227
	LOC101929340
	LOC101929427
	LOC101929473
	LOC101929497
	LOC101929517
	LOC101929538
	LINC01395
	NTM-AS1
	LOC101929653
	MIR6756
	MIR7641-1
	MIR7641-2
	MIR6090
	MIR6716
	MIR8052
	LOC102723895
	LOC102724301
	LOC103611081
	PKNOX2-AS1
	APOA1-AS
	LOC105369473
	LOC105369486
	LOC105369507
	LOC105369509
	LOC105369532
	STT3A-AS1
