## Supplementary Table 14 for "Ancestry and somatic profile predict acral melanoma origin and prognosis"

### Sheet: driver_amp_genes.conf_95
Supplementary Table 14. Cytobands, q values, location and genes contained within amplification peaks in driver-mutated samples.
cytoband	5p15.33	1p12	5p15.31	5p15.2	6p22.2	11q13.2	17q24.2	1q21.3	11q22.1	11q13.4	6p24.3
q value	0.00077838	0.00077838	0.007131	0.015841	0.0025765	0.018316	0.025796	0.02168	0.030204	0.025796	0.010678
residual q value	0.00077838	0.0014492	0.018316	0.01927	0.019806	0.025796	0.025796	0.031774	0.038633	0.040708	0.070325
wide peak boundaries	chr5:907896-1009309	chr1:119140609-143554286	chr5:7759080-7804719	chr5:13944404-14691538	chr6:26104279-26282594	chr11:66517657-66848121	chr17:59387291-68436769	chr1:150461329-153972387	chr11:101118971-104963700	chr11:75342679-75576032	chr6:1-52413155
genes in wide peak	TRIP13	FCGR1B	ADCY2	DNAH5	HIST1H1D	ACTN3	APOH	ARNT	BIRC2	ARRB1	ABCF1
	NKD2	HMGCS2		TRIO	HIST1H1E	BBS1	CA4	CTSK	BIRC3	SERPINH1	CRISP1
	LOC100506688	HSD3B1		FAM105A	HIST1H1T	RBM4	CACNG1	CTSS	CASP4	SNORD15A	AGER
		HSD3B2		OTULIN	HIST1H2AE	SPTBN2	CD79B	ECM1	MMP1	RPS3	AIF1
		NOTCH2		SNORD141A	HIST1H2AD	CTSF	CLTC	ENSA	MMP3	GDPD5	ATP6V1G2
		SEC22B			HIST1H2BD	CCS	CSH1	FLG	MMP7	SNORD15B	BAK1
		WARS2			HIST1H2AC	RCE1	CSH2	ILF2	MMP8	KLHL35	CFB
		ADAM30			HIST1H2BG	RBM14	CSHL1	IVL	MMP10		BMP6
		PHGDH			HIST1H2BF	CCDC87	CYB561	LOR	MMP12		BPHL
		HAO2			HIST1H2BE	C11orf80	ACE	MCL1	MMP13		BTN1A1
		REG4			HIST1H2BH	RBM4B	DDX5	SMCP	PGR		BYSL
		ZNF697			HIST1H2BI	ZDHHC24	ERN1	NPR1	TRPC6		C2
		HSD3BP4			HIST1H2BC	RBM14-RBM4	BPTF	PI4KB	MMP20		C4A
		HIST2H2BA			HIST1H3D		GH1	PSMB4	YAP1		C4B
		NBPF7			HIST1H3E		GH2	PSMD4	CEP126		DDR1
		LINC00622			HIST1H3G		ICAM2	RFX5	MMP27		RUNX2
		LOC645166			HIST1H4D		KPNA2	RORC	DYNC2H1		CCND3
		EMBP1			HIST1H4F		MAP3K3	S100A1	PDGFD		CDC5L
		SRGAP2C			HIST1H4C		PECAM1	S100A2	DCUN1D5		CDKN1A
		PPIAL4A			HIST1H4E		PRKAR1A	S100A3	C11orf70		CDSN
		FAM72B			HIST1H4G		PRKCA	S100A4	TMEM123		CLIC1
		NBPF8			HIST1H3F		PSMC5	S100A5	ANGPTL5		CLPS
		LINC00623					PSMD12	S100A6	DDI1		COL11A2
		PFN1P2					RPS6KB1	S100A7	LOC643733		ATF6B
		SRGAP2-AS1					SCN4A	S100A8	WTAPP1		MAPK14
		HAO2-IT1					SMARCD2	S100A9	MIR3920		CSNK2B
		LOC101929147					TBX2	S100A10	CASP12		CYP21A2
		LOC101929798					AXIN2	S100A11	MIR4693		CYP21A1P
		RNVU1-4					PPM1D	S100A12	LOC101054525		DAXX
		RNVU1-20					RGS9	S100A13	LOC101928424		DNAH8
		RNVU1-19					SLC16A6	SPRR1A	MIR7641-1		DXO
							TBX4	SPRR1B	LOC102723838		DSP
							MRC2	SPRR2A	LOC102723895		E2F3
							HELZ	SPRR2B			EDN1
							MED13	SPRR2C			SERPINB1
							DCAF7	SPRR2D			SLC29A1
							APPBP2	SPRR2E			F13A1
							GNA13	SPRR2F			FANCE
							TLK2	SPRR2G			FKBP5
							POLG2	SPRR3			FOXF2
							DDX42	VPS72			FOXC1
							ARSG	TCHH			GABBR1
							NOL11	TUFT1			GCNT2
							TANC2	PIP5K1A			GLO1
							PITPNC1	ANXA9			GLP1R
							CACNG5	SELENBP1			GMDS
							CACNG4	SETDB1			GMPR
							RNFT1	DENND4B			GNL1
							TUBD1	SEMA6C			GPLD1
							TACO1	MLLT11			GPX5
							AMZ2	SLC27A3			GRM4
							PTRH2	TDRKH			GTF2H4
							BCAS3	CELF3			GUCA1A
							WIPI1	POGZ			GUCA1B
							TEX2	RPRD2			HIST1H1C
							CCDC47	SNAPIN			HIST1H1D
							INTS2	CHTOP			HIST1H1E
							HEATR6	LCE2B			HIST1H1B
							SMURF2	SLC39A1			HIST1H1T
							DHX40	TMOD4			HIST1H2AE
							LIMD2	CERS2			HIST1H2AD
							KCNH6	CRNN			HIST1H2BD
							VMP1	OAZ3			HIST1H2BB
							BRIP1	ADAMTSL4			HIST1H1A
							USP32	CRCT1			HFE
							CEP95	C1orf56			HIVEP1
							STRADA	GOLPH3L			HLA-A
							PRR29	FAM63A			HLA-B
							FTSJ3	CDC42SE1			HLA-C
							C17orf64	PGLYRP4			HLA-DMA
							TCAM1P	S100A14			HLA-DMB
							EFCAB3	GATAD2B			HLA-DOA
							LOC146880	CGN			HLA-DOB
							MARCH10	ZNF687			HLA-DPA1
							CEP112	PRUNE1			HLA-DPB1
							AMZ2P1	MRPL9			HLA-DPB2
							C17orf58	INTS3			HLA-DQA1
							MILR1	SCNM1			HLA-DQA2
							METTL2A	TNFAIP8L2			HLA-DQB1
							NACA2	TARS2			HLA-DQB2
							LRRC37A3	SNX27			HLA-DRA
							YPEL2	HORMAD1			HLA-DRB1
							LOC388406	LCE3D			HLA-DRB5
							C17orf82	PGLYRP3			HLA-DRB6
							PRR29-AS1	THEM4			HLA-E
							MIR21	GABPB2			HLA-F
							TBC1D3P2	TCHHL1			HLA-G
							PLEKHM1P1	RPTN			HLA-H
							LOC440461	S100A16			HLA-J
							WFDC21P	CREB3L4			HLA-L
							TBC1D3P1-DHX40P1	LELP1			HMGA1
							LOC653653	BNIPL			HSPA1A
							SCARNA20	SPRR4			HSPA1B
							SNORA50C	LCE4A			HSPA1L
							SNORD104	CRTC2			HSP90AB1
							MIR548D2	LCE5A			ID4
							MIR633	RIIAD1			IL17A
							MIR634	THEM5			IRF4
							MIR635	S100A7A			ITPR3
							LOC729683	LINGO4			JARID2
							SNORA38B	FLG-AS1			KIFC1
							MIR4315-2	LOC343052			LTA
							MIR4315-1	LCE1A			LTB
							LINC00674	LCE1B			MAK
							MIR548AA2	LCE1C			MCM3
							LOC100507002	LCE1D			MDFI
							MIR1273E	LCE1E			MEA1
							MIR4737	LCE1F			MEP1A
							MIR3064	LCE2A			MICB
							MIR5047	LCE2C			MLN
							LINC01476	LCE2D			MOCS1
							LOC101927755	LCE3A			MOG
							LOC101927855	LCE3B			MSH5
							LOC101927877	LCE3C			MUT
							PRKCA-AS1	LCE3E			RPL10A
							LOC101928021	LYSMD1			NEDD9
							MIR6080	HRNR			NEU1
							TBX2-AS1	FLG2			NFKBIE
							LOC105371849	NBPF18P			NFKBIL1
							SNHG25	KPRP			NFYA
							CRAT40	LCE6A			NQO2
								ADAMTSL4-AS1			NOTCH4
								PRR9			PBX2
								S100A7L2			PEX6
								MIR554			PGC
								C1orf68			PGK2
								LOC100131107			PHF1
								LOC100132111			SERPINB6
								C2CD4D			SERPINB9
								MIR4257			PIM1
								LOC100507670			PKHD1
								TNFAIP8L2-SCNM1			POLH
								FALEC			POU5F1
								GBAT2			PPARD
								LOC101928009			PPP1R10
								LOC101928034			PPP2R5D
								MIR6737			MAPK13
								MIR6878			PRL
								MIR8083			PSMB8
											PSMB9
											PTK7
											RGL2
											PRPH2
											TRIM27
											RHAG
											RING1
											BRD2
											RNF5
											RPS10
											RPS18
											RREB1
											RXRB
											VPS52
											ATXN1
											SRSF3
											SKIV2L
											SLC17A1
											SNRPC
											SOX4
											SRF
											SRPK1
											SSR1
											TAF11
											TAP1
											TAP2
											TAPBP
											TBCC
											TCF19
											TCP11
											PPP1R11
											TEAD3
											TFAP2A
											TFAP2B
											TNF
											TNXA
											TNXB
											TPMT
											CRISP2
											TUBB2A
											TULP1
											VARS
											VEGFA
											ZNF76
											ZNF165
											TRIM26
											ZNF184
											ZSCAN26
											ZKSCAN8
											ZSCAN9
											ZNF204P
											DEK
											ALDH5A1
											PRRC2A
											BAG6
											GPANK1
											DDX39B
											ABHD16A
											SLC39A7
											HSD17B8
											OR2H2
											NELFE
											LST1
											PLA2G7
											TFEB
											HIST1H4I
											HIST1H2AI
											HIST1H2AK
											HIST1H2AJ
											HIST1H2AL
											HIST1H2AC
											HIST1H2AB
											HIST1H2AM
											HIST1H2BG
											HIST1H2BL
											HIST1H2BN
											HIST1H2BM
											HIST1H2BF
											HIST1H2BE
											HIST1H2BH
											HIST1H2BI
											HIST1H2BC
											HIST1H2BO
											HIST1H3A
											HIST1H3D
											HIST1H3C
											HIST1H3E
											HIST1H3I
											HIST1H3G
											HIST1H3J
											HIST1H3H
											HIST1H3B
											HIST1H4A
											HIST1H4D
											HIST1H4F
											HIST1H4K
											HIST1H4J
											HIST1H4C
											HIST1H4H
											HIST1H4B
											HIST1H4E
											HIST1H4L
											HIST1H4G
											CMAHP
											DHX16
											SUPT3H
											KCNK5
											B3GALT4
											RIPK1
											SYNGAP1
											STK19
											IER3
											PRPF4B
											HIST1H3F
											HIST1H2AG
											HIST1H2BJ
											RNF8
											GCM2
											WDR46
											ZBTB22
											CD83
											PPT2
											CDYL
											NCR2
											LY86
											MED20
											SLC25A27
											EEF1E1
											POLR1C
											MAD2L1BP
											MDC1
											FAM65B
											ZSCAN12
											CUL7
											KIAA0319
											NUP153
											RANBP9
											SLC17A4
											TRIM10
											FLOT1
											RCAN2
											SLC17A2
											HCG9
											PRSS16
											CRISP3
											BTN3A3
											BTN2A2
											ECI2
											PFDN6
											HMGN4
											TRIM38
											CAP2
											UBD
											AGPAT1
											SCGN
											DNPH1
											C6orf10
											FARS2
											CNPY3
											SLC17A3
											RPP40
											FRS3
											SLC22A7
											HCP5
											EHMT2
											APOBEC2
											TRIM31
											BTN3A2
											BTN3A1
											BTN2A1
											CAPN11
											NUDT3
											NRM
											STK38
											ENPP4
											CMTR1
											CUL9
											ANKS1A
											UBR2
											SIRT5
											DAAM2
											GLTSCR1L
											DDAH2
											CD2AP
											MTCH1
											ZNF318
											SPDEF
											YIPF3
											USP49
											OR2B6
											FAM50B
											OR12D2
											OR11A1
											OR2W1
											OR2J2
											OR2H1
											SNORD52
											SNORD48
											BRPF3
											GNMT
											TNFRSF21
											MRPS18B
											C6orf15
											MYLIP
											ABT1
											PRICKLE4
											PACSIN1
											ZNRD1
											DEF6
											C6orf48
											SLC35B3
											GMNN
											MRPL2
											TBC1D7
											NRN1
											CYP39A1
											NOL7
											FAM8A1
											DCDC2
											ETV7
											TMEM14C
											TDP2
											CUTA
											PPIL1
											CLIC5
											TREM2
											TREM1
											HCG4
											GFOD1
											CCHCR1
											GTPBP2
											BTN2A3P
											UHRF1BP1
											ELOVL2
											CDKAL1
											PAK1IP1
											CENPQ
											MRPS18A
											MRPS10
											TMEM63B
											CARMIL1
											TBC1D22B
											EXOC2
											SAYSD1
											TRERF1
											ACOT13
											APOM
											BTNL2
											TRIM39
											WRNIP1
											DUSP22
											LYRM4
											VARS2
											MRS2
											LRFN2
											AARS2
											XPO5
											CPNE5
											LSM2
											C6orf47
											LY6G5B
											LY6G6D
											ENPP5
											ZFAND3
											SLC22A23
											BLOC1S5
											MCUR1
											GPSM3
											FKBPL
											KIF13A
											ZSCAN31
											C6orf106
											MRPL14
											DLK2
											LY6G6E
											ZNF322
											TREML2
											RPP21
											ATAT1
											ZKSCAN3
											ZSCAN16
											RNF39
											SLC44A4
											VWA7
											C6orf25
											LY6G6C
											LY6G5C
											PRR3
											ZNRD1ASP
											PRRT1
											EGFL8
											HCG4B
											TXNDC5
											C6orf62
											OR5V1
											OR2B2
											OR12D3
											TMEM14B
											RIOK1
											TFAP2D
											KCNK16
											DTNBP1
											UQCC2
											PGBD1
											TTBK1
											ADTRP
											HIST1H2AH
											HIST1H2BK
											PAQR8
											RRP36
											KCNK17
											ABCC10
											TRIM15
											KLC4
											TJAP1
											POM121L2
											FOXQ1
											IL17F
											BTBD9
											ZBED9
											FOXP4
											KLHDC3
											SLC26A8
											MAS1L
											IP6K3
											TAF8
											C6orf141
											HUS1B
											TRIM40
											DPCR1
											NRSN1
											SNRNP48
											MBOAT1
											HDGFL1
											LINC01600
											CCDC167
											PSORS1C1
											PSORS1C2
											PPP1R18
											PTCRA
											TCTE1
											TRIM39-RPP21
											TUBB
											PIP5K1P1
											OPN5
											ADGRF4
											ADGRF5
											TDRD6
											SPATS1
											C6orf223
											RSPH9
											LRRC73
											TREML5P
											ADCY10P1
											OARD1
											KIF6
											TMEM217
											FGD2
											PI16
											C6orf89
											ARMC12
											C6orf1
											LEMD2
											ZBTB9
											ZBTB12
											C6orf136
											ZSCAN12P1
											HIST1H2AA
											KDM1B
											RBM24
											RNF182
											PHACTR1
											SMIM13
											SYCP2L
											LINC00518
											PXDC1
											SERPINB9P1
											ADGRF2
											TSPO2
											UNC5CL
											KCTD20
											PXT1
											LHFPL5
											SCUBE3
											ZSCAN23
											NKAPL
											TOB2P1
											FAM217A
											DEFB110
											DEFB112
											DEFB113
											DEFB114
											HCG27
											RNF144B
											HIST1H2BA
											GPX6
											NCR3
											LY6G6F
											MDGA1
											ADGRF1
											ZNF311
											LOC285766
											LINC01622
											LY86-AS1
											CAGE1
											LOC285819
											HLA-F-AS1
											HCG22
											LOC285847
											PNPLA1
											TREML4
											RPL7L1
											MYLK4
											IFITM4P
											CLPSL1
											TREML1
											TREML3P
											ZNF391
											ZFP57
											TUBB2B
											SLC35B2
											C6orf52
											HCG26
											KAAG1
											NHLRC1
											ZKSCAN4
											GUSBP2
											LINC00533
											VN1R10P
											HIST1H2APS1
											PSMG4
											SFTA2
											CLPSL2
											C6orf222
											GLYATL3
											MUC21
											LINC01011
											HTATSF1P2
											STMND1
											CASC15
											LINC01623
											LINC00243
											MCCD1
											SAPCD1
											LINC00336
											RAB44
											LINC00951
											LOC401261
											CRIP3
											DEFB133
											C6orf201
											ERVFRD-1
											MIR206
											MIR219A1
											HCG14
											HCG23
											HCG25
											HCG16
											HCG24
											HCG18
											HCG17
											LINC00266-3
											C6orf226
											TMEM151B
											OR2B3
											OR2J3
											OR14J1
											OR10C1
											ATP6V0CP3
											PTCHD4
											MIR133B
											GGNBP1
											HCG11
											KU-MEL-3
											LOC554223
											C6orf132
											PPP1R3G
											ZNF192P1
											SNORA38
											SNORD32B
											SNORD84
											SNORD117
											MIR548A1
											MIR586
											HULC
											NBAT1
											LINC01556
											TDRG1
											TMEM170B
											SCARNA27
											MIR877
											ZSCAN16-AS1
											LYRM4-AS1
											LOC100129636
											TFAP2A-AS1
											LOC100130357
											PSORS1C3
											LOC100131047
											LOC100131289
											LINC01512
											LINC00240
											TOMM6
											LOC100270746
											ANKRD66
											LOC100294145
											MIR1275
											MIR1236
											MIR3143
											MIR3934
											MIR3925
											MIR3691
											LOC100505530
											LOC100505635
											LOC100506207
											ELOVL2-AS1
											JARID2-AS1
											LOC100506885
											LINC01012
											LOC100507194
											LINC01015
											HCG8
											MICA
											PSMB8-AS1
											LOC100507506
											LOC100507547
											LINC01016
											MUC22
											GMDS-AS1
											BLOC1S5-TXNDC5
											EEF1E1-BLOC1S5
											RPS10-NUDT3
											MSH5-SAPCD1
											ATP6V1G2-DDX39B
											PPT2-EGFL8
											MIR4647
											MIR4641
											MIR3135B
											MIR4646
											MIR4640
											MIR4639
											MIR4645
											MIR4642
											MIR4462
											MIR5689
											MIR5004
											MIR5683
											MIR5690
											LINC00581
											FOXP4-AS1
											LINCMD1
											PANDAR
											LOC101926898
											LOC101926915
											LOC101926934
											LOC101926962
											LOC101927020
											LOC101927048
											LOC101927082
											LOC101927691
											FOXCUT
											LOC101927730
											LOC101927759
											LOC101927950
											LOC101927972
											LOC101928191
											LOC101928253
											LOC101928433
											LOC101928491
											LOC101928519
											C6orf229
											LOC101928663
											LOC101929006
											LOC101929163
											LOC101929188
											LOC101929243
											LOC101929555
											LOC101929705
											LOC101929726
											C2-AS1
											LINC01108
											MIR6833
											MIR6834
											MIR6835
											MIR6891
											MIR7111
											MIR7641-2
											MIR6721
											MIR6720
											MIR6832
											MIR6780B
											MIR6873
											MIR7159
											MIR7853
											HCG21
											LOC102724096
											LINC01276
											SAPCD1-AS1
											TRIM31-AS1
											LOC105374952
											LOC105374960
											LOC105374972
											LOC105374988
											HCG20
											LOC105375014
											LOC105375075
											MDC1-AS1
											DDX39B-AS1
											HLA-DQB1-AS1
											MIR5689HG
											TBC1D7-LOC100130357
											CNPY3-GNMT
