## Supplementary Table 15 for "Ancestry and somatic profile predict acral melanoma origin and prognosis"

### Sheet: driver_del_genes.conf_95
Supplementary Table 15. Cytobands, q values, location and genes contained within deletion peaks in driver-mutated samples.
cytoband	9p21.3	11q23.2	17p13.1	11p15.5	1p22.1	6q22.31	16q24.3	2p25.1
q value	0.00016417	0.00016417	0.0098244	0.030825	0.09264	0.097723	0.09264	0.099935
residual q value	0.00016417	0.00016417	0.0095844	0.031484	0.09264	0.09264	0.09264	0.097723
wide peak boundaries	chr9:20492379-26845384	chr11:94739633-135086622	chr17:3401659-14025300	chr11:1054893-1280532	chr1:1-149896872	chr6:73649275-170805979	chr16:11811560-90338345	chr2:1-95031552
genes in wide peak	CDKN2A	ACAT1	ACADVL	MUC2	hsa-mir-551a	hsa-mir-2113	hsa-mir-1826	ACP1
	CDKN2B	ACRV1	ALOX12	MUC5AC	ABCA4	ACAT2	AARS	ACTG2
	ELAVL2	BIRC2	ALOX12B	MUC5B	ACADM	AIM1	ADCY7	ACYP2
	IFNA1	BIRC3	ALOX12P2	MIR6744	ADORA3	AMD1	AP1G1	ADCY3
	IFNA2	APLP2	ALOX15		AGL	ARG1	AFG3L1P	ADD2
	IFNA4	APOA1	ALOX15B		AK2	BCKDHB	AGRP	ALK
	IFNA5	APOA4	ARRB2		AK4	PRDM1	ALDOA	ANXA4
	IFNA6	APOC3	ASGR1		ALPL	CCNC	AMFR	APOB
	IFNA7	ARCN1	ASGR2		ALX3	CGA	AQP8	RHOB
	IFNA8	ATM	ASPA		AMPD1	CCR6	APRT	ATP6V1B1
	IFNA10	FXYD2	ATP1B2		AMPD2	CNR1	ABCC6	AUP1
	IFNA13	CXCR5	ATP2A3		AMY1A	COL10A1	ZFHX3	BCYRN1
	IFNA14	CASP1	C1QBP		AMY1B	COL12A1	ATP2A1	ZFP36L2
	IFNA16	CASP4	CD68		AMY1C	COX7A2	BBS2	CAD
	IFNA17	CASP5	CHD3		AMY2A	CTGF	TNFRSF17	CALM2
	IFNA21	CBL	CHRNB1		AMY2B	EPB41L2	GAS8-AS1	CAPG
	IFNA22P	CD3D	CHRNE		RHOC	EPHA7	CA5A	CD8A
	IFNB1	CD3E	CLDN7		RERE	EYA4	CA7	CD8B
	IFNW1	CD3G	CTNS		ATP1A1	ESR1	CALB2	CENPA
	MTAP	CHEK1	DLG4		ATP5F1	FABP7	CBFA2T3	CTNNA2
	CDKN2A-AS1	CRYAB	DNAH9		ATP6V0B	FOXO3	CBFB	CYP1B1
	FOCAD	DDX6	DVL2		ADGRB2	FRK	CBLN1	DCTN1
	KLHL9	DDX10	EFNB3		BCL9	FUCA2	CD19	DDX1
	DMRTA1	DLAT	EIF4A1		BMP8B	FYN	CDH1	DGUOK
	TUSC1	DPAGT1	EIF5A		BRDT	GABRR1	CDH3	DHFRP3
	IFNE	DRD2	ENO3		C1QA	GABRR2	CDH5	DNAH6
	HACD4	ETS1	FGF11		C1QB	GJA1	CDH8	DNMT3A
	MIR31	FDX1	GP1BA		C1QC	GPR6	CDH11	DOK1
	LINC01239	FLI1	GPS2		C8A	GPR31	CDH13	DTNB
	MIR31HG	SLC37A4	GUCY2D		C8B	GRIK2	CDH15	E2F6
	MIR491	GRIA4	ITGAE		CA6	GRM1	CDH16	EGR4
	CDKN2B-AS1	GRIK4	MYH1		CAPZA1	HDAC2	CDR2	EMX1
	IZUMO3	GUCY1A2	MYH2		CAPZB	HIVEP2	CES1	EPAS1
	LOC100506422	H2AFX	MYH3		CASP9	HSF2	CETP	FABP1
	MIR4474	HMBS	MYH4		CASQ2	HTR1B	CLN3	EFEMP1
	FOCAD-AS1	HSPA8	MYH8		RUNX3	HTR1E	CNGB1	FKBP1B
	LOC101929563	HSPB2	MYH10		CD2	IFNGR1	COX4I1	FOSL2
	LINC01241	HTR3A	NUP88		TNFRSF8	IGF2R	COX6A2	FSHR
		IL10RA	P2RX1		CD53	IMPG1	CRYM	FTH1P3
		IL18	P2RX5		CD58	KIF25	CSNK2A2	GCKR
		STT3A	PER1		CDA	KPNA5	CTF1	GFPT1
		KCNJ1	PFAS		CDK11B	LAMA2	CTRB1	GGCX
		KCNJ5	PFN1		CDC20	LAMA4	CTRL	MSH6
		VWA5A	PLD2		CDC42	LPA	CYBA	GTF3C2
		MCAM	POLR2A		CDKN2C	MARCKS	CYLD	HADHA
		KMT2A	PSMB6		CD52	MAN1A1	DHODH	HADHB
		MMP1	RCVRN		RCC1	MAS1	NQO1	HK2
		MMP3	RPL26		CHI3L2	ME1	SEPT1	TLX2
		MMP7	SCO1		CLCA1	MAP3K4	DYNC1LI2	HPCAL1
		MMP8	MAP2K4		CLCN6	MAP3K5	DPEP1	FOXN2
		MMP10	SHBG		CLCNKA	AFDN	E2F4	ID2
		MMP12	SLC2A4		CLCNKB	MYB	ERCC4	KCNF1
		MMP13	SOX15		PLK3	MYO6	FANCA	KCNK3
		NCAM1	VAMP2		CNN3	NMBR	FOXF1	KCNS3
		NFRKB	TP53		CNR2	NT5E	FOXL1	KHK
		NNMT	UBE2G1		COL8A2	OPRM1	FOXC2	KIF3C
		NPAT	TRPV1		COL9A2	PARK2	FUS	LHCGR
		NRGN	ZNF18		COL11A1	PCMT1	GALNS	LTBP1
		OPCML	ZNF232		COL16A1	PDCD2	GAS8	EPCAM
		PAFAH1B2	OR1E2		CORT	ENPP1	GCSH	MXD1
		PGR	OR3A3		CPT2	ENPP3	GLG1	MAT2A
		POU2AF1	SLC25A11		CRYZ	PEX7	GNAO1	MATN3
		PPP2R1B	GAS7		CSF1	PGM3	GOT2	MDH1
		PTS	TNK1		CSF3R	PLAGL1	GP2	MEIS1
		NECTIN1	MYH13		CTBS	PLG	GSPT1	MPV17
		RDX	TNFSF13		CTH	PLN	GTF3C1	MSH2
		RPS25	TNFSF12		CTPS1	POU3F2	HAS3	MTIF2
		SC5D	TM4SF5		CYP2J2	PREP	HP	MYCN
		SCN2B	USP6		CYP4A11	PKIB	HPR	ODC1
		SCN4B	RABEP1		CYP4B1	PSMB1	HSBP1	OTX1
		SDHD	KCNAB3		DAB1	PTPRK	HSD11B2	REG3A
		ST3GAL4	AURKB		DBT	REV3L	HSD17B2	PCBP1
		SLN	GLP2R		GADD45A	ROS1	HSF4	PEX13
		SORL1	NTN1		DDOST	RPS6KA2	IRF8	VIT
		SRPRA	STX8		DFFA	RPS12	IL4R	PIGF
		ST14	FXR2		DFFB	SGK1	ITGAD	PLEK
		TAGLN	MPDU1		DHCR24	SIM1	ITGAL	PLGLB2
		TECTA	SPAG7		DIO1	SLC22A1	ITGAM	PLGLB1
		THY1	ACAP1		DLSTP1	SLC22A3	ITGAX	POMC
		TRPC6	KIAA0753		DPH2	SLC22A2	KARS	PPM1B
		UPK2	ARHGAP44		DPYD	SMPD2	KIFC3	PPM1G
		ZBTB16	HS3ST3A1		DR1	SOD2	KIF22	PPP1CB
		ZNF202	CLEC10A		DRD5P2	ELOVL4	LCAT	PPP3R1
		CUL5	MYBBP1A		DVL1	T	MAF	PRKCE
		BARX2	KIF1C		E2F2	MAP3K7	MAZ	EIF2AK2
		JRKL	GABARAP		ECE1	TBP	MC1R	RAB1A
		ZPR1	NLRP1		S1PR1	TCF21	CHST6	REL
		MTMR2	ARHGEF15		EDN2	TCP1	MMP2	REG1A
		USP2	CAMTA2		PHC2	TCP10	MMP15	REG1B
		PCSK7	KDM6B		CELSR2	TCTE3	ABCC1	REG1CP
		HTR3B	ZZEF1		MEGF6	DYNLT1	MT1A	RPS7
		ZW10	WSCD1		EPHA2	THBS2	MT1B	RPS27A
		MMP20	CTDNEP1		ELAVL4	NR2E1	MT1E	RRM2
		UBE4A	PIK3R5		ENO1	TNFAIP3	MT1F	RTKN
		EI24	ELP5		EPB41	TPBG	MT1G	SDC1
		FEZ1	SHPK		EPHA8	TPD52L1	MT1H	SRSF7
		CEP57	AIPL1		EPHB2	TSPYL1	MT1JP	SFTPB
		ARHGAP32	RNF167		EPS15	TTK	MT1M	SIX3
		C2CD2L	SENP3		EXTL1	UTRN	MT1L	SLC1A4
		RBM7	SNORA67		EXTL2	EZR	MT1X	SLC3A1
		MPZL2	PELP1		EYA3	VIP	MT2A	SLC8A1
		YAP1	RANGRF		F3	RNF217-AS1	MT3	SNRPG
		HYOU1	TAX1BP3		FAAH	EPM2A	MVD	SOS1
		ATP5L	MINK1		FABP3	STX7	MYH11	SOX11
		SRSF8	MED31		FCGR1A	PEX3	NDUFAB1	SPAST
		ADAMTS8	DERL2		FCGR1B	DDO	NFATC3	SPR
		TREH	YBX2		FGR	RNASET2	PARN	SPTBN1
		CEP164	ANKFY1		FHL3	STX11	CHMP1A	SRD5A2
		IGSF9B	FAM64A		FOXE3	SNX3	PHKB	STRN
		ENDOD1	XAF1		FOXD2	RNGTT	PHKG2	ADAM17
		EXPH5	BORCS6		FMO5	CD164	PLCG2	TACR1
		PHLDB1	SLC52A1		MTOR	WISP3	PLK1	GCFC2
		SIK2	WRAP53		FUCA1	SYNJ2	POLR2C	TGFA
		NCAPD3	NCBP3		IFI6	VNN2	PPP4C	TIA1
		ARHGEF12	DHX33		GABRD	VNN1	PRKCB	TPO
		SIK3	ADPRM		GALE	WASF1	MAPK3	TSSC1
		VSIG2	PLSCR3		GBP1	TAAR5	PRSS8	UCN
		BACE1	NLGN2		GBP2	MAP7	PSKH1	UGP2
		TRIM29	ZBTB4		GBP3	TBX18	PSMB10	VRK2
		CADM1	CXCL16		GFI1	LATS1	PSMD7	VSNL1
		POU2F3	TRAPPC1		GJA4	TAAR2	RBBP6	XDH
		HINFP	ALOXE3		GJA5	TAAR3	RBL2	XPO1
		REXO2	ELAC2		GJA8	HMGN3	RPL13	SLC30A3
		OR8G2	MIS12		GJB3	MED23	RPS15A	PXDN
		OR8B8	PHF23		GJB5	QKI	RRAD	ALMS1
		OR8G1	CTC1		GCLM	FHL5	ACSM3	MOGS
		TIMM8B	NDEL1		GNAI3	AKAP7	SALL1	RNF103
		OR8B2	PITPNM3		GNAT2	ATG5	SCNN1B	DYSF
		ACAD8	EMC6		GNB1	TBPL1	SCNN1G	DUSP11
		B3GAT1	TEKT1		GNG5	WTAP	CCL17	KLF11
		DCPS	GSG2		SFN	AKAP12	CCL22	MAP4K3
		ZBTB44	ZMYND15		GPR3	KIAA0408	CX3CL1	NCOA1
		THYN1	CAMKK1		GPX7	PHACTR2	SIAH1	VAMP8
		DDX25	RPAIN		GRIK3	BCLAF1	ST3GAL2	SUCLG1
		NTM	TMEM107		GSTM1	ZBTB24	SLC5A2	ASAP2
		CDON	NAA38		GSTM2	SNAP91	SLC6A2	ST3GAL5
		SIDT2	NEURL4		GSTM3	FIG4	SLC9A5	SLC5A6
		TRAPPC4	ZNF594		GSTM4	CASP8AP2	SLC12A3	EIF2B4
		CWC15	HES7		GSTM5	UST	SLC12A4	TAF1B
		SPA17	SPATA22		GTF2B	TRDN	SNTB2	NAT8
		FXYD6	TXNDC17		GUCA2A	CITED2	SPG7	COX7A2L
		CNTN5	TMEM88		GUCA2B	SYNCRIP	SPN	TMSB10
		SIAE	MYOCD		HCRTR1	SLC35A1	SULT1A2	ITGB1BP1
		C11orf71	SAT2		HDAC1	FUT9	STX4	NRXN1
		ROBO4	CNTROB		ZBTB48	TRAF3IP2	SULT1A1	OTOF
		SLC35F2	RPL29P2		HMGN2	HBS1L	SULT1A3	CRIPT
		RAB39A	CYB5D1		HMGCL	PDE10A	TAT	EIF2AK3
		BTG4	USP43		HMGCS2	SMPDL3A	TBX6	ROCK2
		NXPE4	KRBA2		HPCA	PNRC1	TERF2	TP53I3
		TTC12	CYB5D2		HSD3B1	ASCC3	TGFB1I1	MRPL33
		C11orf57	C17orf49		HSD3B2	RAB32	TK2	BRE
		ELMOD1	ZFP3		IGSF3	KATNA1	TUFM	PREPL
		FOXRED1	GGT6		HSPG2	FGFR1OP	UMOD	FEZ2
		KDM4D	SPNS2		HTR1D	BVES	UQCRC2	SOCS5
		SCN3B	DNAH2		HTR6	SEC63	ZNF19	GREB1
		VPS11	CFAP52		ID3	SCAF8	ZNF23	USP34
		TEX12	CCDC42		CYR61	CEP162	ZP2	LAPTM4A
		CRTAM	PIK3R6		IL12RB2	ANKRD6	GAN	RNF144A
		TMPRSS4	ODF4		TNFRSF9	DOPEY1	SLC7A5	SNX17
		IFT46	KCTD11		INPP5B	ZNF292	PLA2G10	SERTAD2
		PRDM10	MFSD6L		IPP	CDK19	DOC2A	MRPL19
		DSCAML1	TRPV3		JAK1	TAB2	HIRIP3	SUPT7L
		GRAMD1B	SLC16A11		JUN	MDN1	CDK10	ARHGAP25
		CEP126	FBXO39		KCNA2	TSPYL4	EIF3C	ACTR2
		ARHGAP20	DHRS7C		KCNA3	SASH1	TRADD	PREB
		USP28	SLC16A13		KCNA10	SYNE1	MBTPS1	LRPPRC
		CARD18	C17orf74		KCNC4	UFL1	CES2	PDIA6
		AASDHPPT	SPNS3		KCND3	HEY2	NAE1	CEBPZ
		PKNOX2	TMEM256		STMN1	HEBP2	NOL3	MPHOSPH10
		TP53AIP1	BCL6B		LCK	ORC3	TAF1C	SMYD5
		MMP27	VMO1		LEPR	BRD7P3	SLC7A6	MYCNOS
		ABCG4	LOC284023		TACSTD2	ASF1A	USP10	C1D
		ROBO3	LINC00324		MAGOH	CCDC28A	ATP6V0D1	SEMA4F
		C11orf1	LINC00670		MATN1	MTHFD1L	BCL7C	CCT7
		RNF26	SLC13A5		MFAP2	PNISR	NPIPA1	CCT4
		FAM118B	TMEM102		MOV10	IBTK	ADGRG1	GNLY
		DYNC2H1	LOC339166		MPL	MOXD1	TAOK2	CDC42EP3
		NLRX1	TMEM95		MSH4	IPCEF1	BCAR1	STAMBP
		MSANTD2	SMTNL2		MTF1	SENP6	VPS9D1	TGOLN2
		CCDC82	SPEM1		MTHFR	TIAM2	KIAA0430	CGREF1
		ALG9	GLTPD2		MUTYH	FBXL4	N4BP1	B3GNT2
		CLMP	INCA1		MYCL	LINC01558	NUP93	USP39
		PDZD3	SCIMP		NASP	FBXO5	HERPUD1	SIX2
		C11orf63	C17orf100		NBL1	RGS17	ZNF646	VAMP5
		CCDC15	SPDYE4		NDUFS5	SNORD50A	CCP110	MTHFD2
		PDGFD	TMEM220		NFIA	PDE7B	SETD1A	PROKR1
		TMPRSS5	SHISA6		NFYC	FILIP1	KIAA0513	RAB10
		PUS3	SLC25A35		NGF	SESN1	PIEZO1	GPR75
		JAM3	MED11		NHLH2	DLL1	DHX38	YWHAQ
		BCO2	MIR195		NOTCH2	OSTM1	IST1	IMMT
		TMEM133	TNFSF12-TNFSF13		NPPA	MRPL18	RNF40	SNRNP27
		TMPRSS13	RNASEK		NPPB	NDUFAF4	ATP2C2	GTF2A1L
		DCUN1D5	MIR324		NRAS	DSE	HS3ST4	STON1
		MSANTD4	MIR497		NRDC	CLDN20	HS3ST2	EMILIN1
		MAML2	SLC35G6		YBX1	NOX3	MVP	GPN1
		KIRREL3	RNF222		ROR1	HDDC2	CLEC3A	AAK1
		BUD13	GSG1L2		OPRD1	TFB1M	CHST4	MAPRE3
		TMEM25	PIRT		ORC1	CYB5R4	MPHOSPH6	RPIA
		RPUSD4	SNORA48		OVGP1	TUBE1	NUTF2	SLC4A1AP
		TBRG1	SNORD10		PAFAH2	C6orf203	COQ7	EFR3B
		UBASH3B	SCARNA21		PRDX1	CDC40	IGSF6	MYT1L
		C11orf70	SNORD118		PAX7	RWDD1	IRX5	WDR43
		SNORD14C	LOC728392		PDE4B	AIG1	DNAJA2	LPIN1
		SNORD14D	MIR744		PDZK1	SNX9	BCKDK	CEP68
		SNORD14E	LOC100128006		PEX10	UBE2J1	KATNB1	PSME4
		DIXDC1	LOC100128288		PEX14	VTA1	ZNF267	EXOC6B
		ZC3H12C	MYHAS		PGD	MPC1	EMC8	EHBP1
		GLB1L2	C17orf107		PGM1	HECA	CACNG3	PUM2
		ESAM	LOC100130950		PIK3CD	COQ3	TUBB3	RHOQ
		ALKBH8	LINC00675		PIN1P1	IL20RA	CD2BP2	HAAO
		FDXACB1	MIR548H3		PLA2G2A	UNC93A	CDIPT	WBP1
		C11orf52	MIR4314		PLA2G5	MTRF1L	CFDP1	NTSR2
		VPS26B	ALOX12-AS1		PLOD1	AHI1	ERN2	PRKD3
		GLB1L3	MIR497HG		EXOSC10	RMND1	CTCF	RASGRP3
		TIRAP	MAGOH2P		POU3F1	PHIP	NFAT5	QPCT
		CARD16	RNASEK-C17orf49		PPP1R8	SOBP	SRCAP	VAX2
		C1QTNF5	TMEM256-PLSCR3		PPT1	AKIRIN2	NUDT21	POLR1A
		TMEM123	SENP3-EIF4A1		PRKAA2	PHF10	WWP2	CNRIP1
		PANX3	P2RX5-TAX1BP3		PRKAB2	QRSL1	PRDM7	FAM98A
		APOA5	MIR4520-1		PRKACB	VNN3	CORO1A	RAB11FIP5
		TMEM45B	MIR4521		PKN2	FAM46A	DDX19B	IFT172
		COLCA2	MIR5096		PRKCZ	TMEM30A	ATXN2L	SH3YL1
		PIH1D2	MIR4520-2		PSMA5	ERMARD	GABARAPL2	SNORD53
		NXPE1	MIR1269B		PSMB2	ECHDC1	MON1B	NFU1
		NXPE2	ALOX15P1		PTAFR	AGPAT4	SEPHS2	ERLEC1
		JAML	LOC100996842		PTGER3	TULP4	TCF25	BMP10
		FAM76B	TMEM220-AS1		PTGFR	RARS2	CNOT1	ZNF638
		SESN3	LOC101559451		PTGFRN	HYMAI	PHLPP2	HTRA2
		ARHGAP42	LOC101928000		PTPRF	PDSS2	PDXDC1	EML4
		KBTBD3	LOC101928266		ABCD3	GOPC	SMG1	TRIB2
		CWF19L2	LOC101928418		RAB3B	SMIM8	GGA2	LGALSL
		KDELC2	MIR6864		RABGGTB	ADGRG6	ZNF423	GRHL1
		LAYN	MIR6865		RAP1A	ARFGEF3	NPIPB3	NRBP1
		TTC36	MIR6883		RAP1GAP	NHSL1	ZCCHC14	EHD3
		AMOTL1	LOC102724009		RBBP4	LYRM2	GSE1	CD207
		PATE1	LOC103021295		RHCE	SNX14	ARL6IP1	ITSN2
		C11orf65	LOC105371506		RHD	PLEKHG1	XPO6	TPRKB
		ADAMTS15			RLF	ARID1B	KIAA0556	WDPCP
		MPZL3			RNU1-4	SERINC1	ATMIN	MEMO1
		C11orf45			SNORA73A	HACE1	RPGRIP1L	TRAPPC12
		HYLS1			SNORD21	TMEM181	ZNF629	ASB3
		TMEM218			RPA2	ZBTB2	COTL1	CRIM1
		SLC37A2			RPE65	BEND3	MLYCD	RNF181
		OR8B12			RPL5	ABRACL	NOMO1	DNAJC27
		OR8G5			RPL11	RRAGD	SF3B3	KRCC1
		OR10G8			RPL22	PRDM13	QPRT	MRPL35
		OR10G9			RPS6KA1	PBOV1	CES3	ATRAID
		OR10S1			RPS8	BACH2	ADAT1	PCYOX1
		OR6T1			RSC1A1	TRMT11	CHST5	NAT8B
		OR4D5			SORT1	LINC01590	ARL2BP	VPS54
		TBCEL			SARS	PERP	ORC6	NBAS
		TMEM136			SCNN1D	SMOC2	EDC4	DYNC2LI1
		SPATA19			SCP2	POPDC3	PLA2G15	SF3B6
		HEPACAM			SDHB	ALDH8A1	TP53TG3	YPEL5
		OAF			SFPQ	MICAL1	COG4	CHMP3
		ANGPTL5			SRSF4	ULBP3	PLEKHG4	CPSF3
		ANKK1			ST3GAL3	OR2A4	SH2B1	BCL11A
		RNF214			STIL	ARMT1	TBC1D10B	SNTG2
		LOC283140			SKI	FAM184A	DKFZP434H168	ATAD2B
		LINC00900			SLC1A7	ZDHHC14	RSL1D1	ETAA1
		BCL9L			SLC2A1	MANEA	LRRC29	HEATR5B
		FOXR1			SLC2A5	ADGB	SEZ6L2	AFTPH
		CCDC153			SLC6A9	FRMD1	NUPR1	TMEM214
		OR8D1			SLC9A1	AGPAT4-IT1	LAT	RETSAT
		OR8D2			SLC16A1	LINC00574	CPNE7	SLC35F6
		OR8B4			SRM	LCAL1	VPS4A	C2orf42
		KIRREL3-AS3			STXBP3	CCDC170	IL17C	TRMT61B
		C11orf44			SYCP1	MYCT1	TOX3	PTCD3
		MIR4697HG			TAF12	ULBP2	TNRC6A	FANCL
		LOC283177			TAF13	ULBP1	NOB1	SRBD1
		CCDC84			TAL1	LPAL2	CCDC113	MOB1A
		TMEM225			TBX15	GPR63	TMEM208	ASXL2
		OR8D4			TCEA3	PPP1R14C	CFAP20	ADI1
		C11orf53			TCEB3	SPACA1	PYCARD	THNSL2
		LOC341056			TGFBR3	RNF146	FHOD1	NDUFAF7
		PLET1			TIE1	SF3B5	BRD7	NAGK
		LOC387810			TNFRSF1B	TAAR8	ANKRD11	TTC27
		KDM4E			TP73	SH3BGRL2	ZDHHC1	SLC30A6
		BSX			TSHB	RSPH3	MYLPF	CCDC88A
		OR6X1			TTC4	TTLL2	EEF2K	KDM3A
		OR6M1			TNFRSF4	ARMC2	OSGIN1	ALLC
		OR10G4			UQCRH	FBXO30	IL21R	GKN1
		OR10G7			UROD	RPF2	PARD6A	CYP26B1
		OR8B3			USP1	L3MBTL3	PLLP	POLE4
		OR8A1			VCAM1	FAM120B	METTL9	KCNK12
		C11orf87			WNT2B	MCHR2	CKLF	KCMF1
		COLCA1			ZSCAN20	FAXC	BFAR	DPYSL5
		C11orf88			ZBTB17	FNDC1	AHSP	PNO1
		MIR100HG			SLC30A2	GJA10	ZNF771	RPL23AP32
		PATE2			LUZP1	RTN4IP1	NIP7	RTN4
		PATE4			PRDM2	RSPO3	LCMT1	TRIM54
		ST3GAL4-AS1			DNALI1	LRP11	GDE1	PELI1
		SNX19			LRP8	LTV1	FAM96B	TTC7A
		LOC403312			LAPTM5	SERAC1	GINS2	PPP4R3B
		MIRLET7A2			BSND	USP45	TPPP3	BIRC6
		MIR100			CSDE1	REPS1	TRAPPC2L	KIDINS220
		MIR125B1			EVI5	PPIL4	GPRC5B	MTA3
		MIR34B			PTP4A2	SLC22A16	CES1P1	WDR35
		MIR34C			ARID1A	LINC01621	WWOX	RDH14
		DDI1			CDC7	UBE3D	SYT17	SLC4A5
		BLID			HIST2H2AA3	LINC00473	BCO1	NLRC4
		CASP1P2			HIST2H2AC	MFSD4B	TERF2IP	AGBL5
		CARD17			HIST2H2BE	ARHGAP18	PRMT7	LDAH
		LINC00167			HIST2H4A	SYTL3	NECAB2	THADA
		HEPN1			BCAR3	GTF3C6	FBXL19	RBKS
		LOC643733			SNHG3	MRAP2	RRN3	ATL2
		LOC643923			NR0B2	RWDD2A	KLHDC4	ABCG5
		CLDN25			RAD54L	MTFR2	HYDIN	ABCG8
		LOC646522			TTF2	SFT2D1	NDE1	HS1BP3
		LOC649133			PIK3R3	KLHL32	DEF8	GMCL1
		RPL23AP64			MMP23B	TMEM200A	DUS2	TTC31
		LOC100128239			MMP23A	NUS1	CHTF8	RMND5A
		LOC100128386			KCNAB2	GINM1	LPCAT2	FNDC4
		LOC100129203			ITGA10	IL22RA2	TXNL4B	PAPOLG
		LOC100131626			LMO4	SLC18B1	BANP	REEP1
		LOC100132078			FCN3	SLC16A10	ACSM5	COLEC11
		LOC100132686			CDC14A	TAGAP	HEATR3	CENPO
		PATE3			YARS	ADAT2	PDPR	OR7E91P
		WTAPP1			MKNK1	RIPPLY2	ARHGAP17	GALNT14
		NCAM1-AS1			AKR7A2	IRAK1BP1	RFWD3	CCDC121
		BACE1-AS			PLPP3	CLVS2	SLC38A7	SMC6
		MIR4301			RTCA	TAAR9	OGFOD1	CLIP4
		MIR3167			PTCH2	TAAR1	LRRC36	CAMKMT
		MIR1260B			ALDH4A1	STXBP5	DDX19A	GEMIN6
		USP2-AS1			EIF3I	NCOA7	CPPED1	NOL10
		MIR3920			EIF4G3	HINT3	FBXL8	ANKRD53
		MIR3656			B4GALT2	PACRG	SMPD3	LRRTM4
		CASP12			TNFRSF25	CD109	ZNF821	FBXO11
		LOC100507283			PABPC4	RAET1E	DNAH3	WDCP
		SENCR			TNFRSF14	PM20D2	THUMPD1	THUMPD2
		LOC100507431			TNFRSF18	SRSF12	ZDHHC7	FAM49A
		LOC100507548			FPGT	LOC153910	VAC14	LBH
		TMPRSS4-AS1			PEX11B	ZC2HC1B	DOK4	TCF7L1
		HSPB2-C11orf52			PER3	CNKSR3	POLR3E	INO80B
		FXYD6-FXYD2			FUBP1	RAET1L	VPS35	WDR54
		MIR4697			EIF2B3	SAMD3	CMTR2	FAM161A
		MIR4493			BCL10	LINC01312	DDX28	EVA1A
		MIR4491			ARTN	SLC2A12	TSNAXIP1	ANTXR1
		MIR4492			MAP3K6	LINC01010	CENPN	ELMOD3
		MIR4693			DIRAS3	PNLDC1	APOBR	C2orf16
		LOC100652768			SLC16A4	RNF217	UBFD1	YIPF4
		JRKL-AS1			KCNQ4	NKAIN2	CMC2	PRADC1
		KIRREL3-AS2			ZMYM4	CFAP206	COQ9	ZNF512
		NTM-IT			ZMYM6	BVES-AS1	CIAPIN1	KIAA1841
		LOC101054525			DHRS3	LOC154449	C16orf62	DPY30
		LOC101928424			SRSF11	PRSS35	TMEM159	MCEE
		LOC101928535			VAMP3	LCA5	LYRM1	LOXL3
		LOC101928823			ZFYVE9	OLIG3	THAP11	ABHD1
		LOC101928847			CD101	TXLNB	JPH3	PCGF1
		LOC101928940			SEP15	DACT2	USP31	CCDC142
		LOC101928985			ZRANB2	C6orf118	MKL2	FAM136A
		LOC101929011			SNRNP40	OSTCP1	PDP2	ATOH8
		LOC101929089			ARHGAP29	C6orf163	ZNF319	EPT1
		LOC101929208			THEMIS2	CCDC162P	RANBP10	LBX2
		LOC101929227			TMEM59	AK9	VAT1L	PNPT1
		LOC101929295			SEC22B	NT5DC1	TLDC1	MCFD2
		LOC101929340			CHD1L	FAM26D	WFDC1	ATP6V1E2
		LOC101929427			H6PD	ZUFSP	CHP2	FAM95A
		LOC101929473			CLCA3P	FAM162B	NOD2	LOC90784
		LOC101929497			CLCA2	TBC1D32	XYLT1	DHX57
		LOC101929517			ISG15	HS3ST5	PDF	PKDCC
		LOC101929538			PLCH2	GPRC6A	DPEP2	RSAD2
		LINC01395			HS2ST1	RFX6	DPEP3	CAPN13
		NTM-AS1			PDE4DIP	SLC35F1	PAPD5	DRC1
		LOC101929653			IPO13	VGLL2	FBRS	HNRNPLL
		MIR6756			SDC3	LACE1	AKTIP	NT5C1B
		MIR7641-1			KDM4A	TMEM244	C16orf58	SFXN5
		MIR7641-2			CROCC	MMS22L	MTHFSD	LINC00152
		MIR6090			PUM1	WDR27	GINS3	CFAP36
		MIR6716			CEP104	FAM26E	NDRG4	TEX261
		MIR8052			RIMS3	MCM9	ACD	CCDC85A
		LOC102723838			EFCAB14	SCML4	ZNF747	KLHL29
		LOC102723895			DNAJC6	SHPRH	PRR14	WDR92
		LOC102724301			LRIG2	LINC00326	VKORC1	MRPL53
		LOC103611081			PLPPR4	PHACTR2-AS1	DBNDD1	PPP1R21
		PKNOX2-AS1			KLHL21	CEP57L1	SLX1B	TRABD2A
		APOA1-AS			SLC35E2	PPIL6	FTO	TMEM150A
		LOC105369443			ZBTB40	LINC01268	DCTPP1	CMPK2
		LOC105369473			MFN2	FLJ34503	FA2H	MBOAT2
		LOC105369486			RBM8A	DCBLD1	GDPD3	TMEM18
		LOC105369507			THRAP3	LOC285762	IRX6	C2orf73
		LOC105369509			INSL5	PACRG-AS1	IRX3	CIB4
		LOC105369532			PIGK	PRR18	PAGR1	REG3G
		STT3A-AS1			PTPRU	LOC285804	FAM65A	CLHC1
					TSPAN2	TAAR6	TMEM231	PLEKHH2
					TSPAN1	SLC35D3	TANGO6	OSR1
					CELA3A	ZC3H12D	USB1	TTC32
					PDZK1IP1	RSPH4A	ZNF768	ZNF513
					WASF2	ECT2L	WDR59	GALM
					PATJ	NUP43	PALB2	TMEM178A
					ANGPTL7	C6orf58	ZNF668	C2orf50
					HNRNPR	RAET1G	ELMO3	PQLC3
					SRRM1	GJB7	KLHL36	AHSA2
					CNKSR1	HMGA1P7	FBXO31	M1AP
					ZMPSTE24	SNHG5	ARMC5	TEKT4
					UBE4B	SUMO4	SHCBP1	SMYD1
					BCAS2	CENPW	KDM8	LINC01105
					AKR1A1	SOGA3	TMC5	COMMD1
					WARS2	LINC00222	RABEP2	FBXO41
					CEPT1	CEP85L	TMC7	TCF23
					PIAS3	C6orf120	SETD6	GAREM2
					TESK2	THEMIS	ESRP2	PUS10
					PPIE	LIN28B	FAM192A	LINC00309
					VAV3	SAMD5	CENPT	PLB1
					MAD2L2	IYD	CHD9	MYADML
					PPIH	DKFZp451B082	C16orf70	FAM84A
					CAP1	TCP10L2	HSD3B7	RMDN2
					LRRC41	LOC401286	CYB5B	GDF7
					LAMTOR5	LINC00242	CMIP	ASPRV1
					IFI44	LINC01624	ITFG1	LBX2-AS1
					POLR3C	GTF2H5	GFOD2	ADGRF3
					TXNIP	FAM26F	CDT1	OXER1
					PDPN	FLJ46906	MAP1LC3B	FAM179A
					KHDRBS1	LINC00602	LOC81691	UBXN2A
					GMEB1	LOC441178	NETO2	CLEC4F
					AP4B1	GSTM2P1	PMFBP1	DQX1
					NUDC	RFPL4B	DYNLRB2	KCNG3
					PHTF1	SNORD101	HSDL1	CYS1
					MASP2	SNORD100	CRISPLD2	ALMS1P1
					AHCYL1	SNORA33	YPEL3	TET3
					SRSF10	FAM229B	FAM57B	GKN2
					WDR3	TSG1	LONP2	TEX37
					MAN1A2	LOC643623	SPNS1	APLF
					UTS2	TRAF3IP2-AS1	ENKD1	KRTCAP3
					SF3A3	CTAGE9	SLC7A6OS	TMEM17
					IFI44L	LINC01625	KAT8	SPRED2
					EBNA1BP2	RPS18P9	NLRC5	SPDYA
					KIF2C	LOC645967	DRC7	ATP6V1C2
					RER1	RAET1K	CAPNS2	RNASEH1
					DNAJB4	AFDN-AS1	COG8	LCLAT1
					ADAM30	SNORA20	SPIRE2	GPATCH11
					RCAN3	SNORA29	DCTN5	SH2D6
					FAF1	SNORD50B	MT4	LOC284950
					CD160	MIR548A2	ZNF469	FAM150B
					GLMN	MIR548B	GPT2	LOC285043
					HHLA3	MIR587	B3GNT9	LINC00486
					MST1P2	MIR588	NFATC2IP	C2orf61
					DDX20	MCHR2-AS1	UTP4	LOC285074
					MST1L	TPI1P3	ZNRF1	DNAJC5G
					PADI2	METTL24	ABCC11	IAH1
					LYPLA2	KATNBL1P6	NKD1	FLJ33534
					PARK7	STXBP5-AS1	CNTNAP4	CYP1B1-AS1
					CTRC	TMEM242	C16orf45	STON1-GTF2A1L
					ACOT7	LOC729603	RSPRY1	C2orf70
					CLCA4	PACRG-AS3	CCDC189	PRR30
					MTF2	LIN28B-AS1	MYLK3	LINC00298
					DNAJC8	HGC6.3	MARVELD3	LINC00299
					NTNG1	UST-AS1	COG7	LOC339803
					CLSTN1	TRAPPC3L	SNX29	C2orf74
					FOXJ3	LOC100129518	MTSS1L	LOC339807
					WDR47	LOC100130476	ZNF764	LINC01115
					SCMH1	TSTD3	CENPBD1	MSGN1
					AKR7A3	C6orf99	ZNF276	FIGLA
					TTC39A	LOC100131532	CCDC102A	NOTO
					SPEN	LINC00271	KCNG4	FOXI3
					KDM1A	LOC100132735	ORAI3	CDKL4
					USP33	CD24	SDR42E1	PRORSD1P
					WDTC1	AIRN	ABCC12	LRRTM1
					EMC1	LOC100287632	PRRT2	GEN1
					KIF1B	HMGN3-AS1	ERI2	C2orf48
					MAST2	LOC100289495	STX1B	PFN4
					NCDN	NHEG1	SGF29	FAM228B
					CLCC1	MIR1913	CMTM1	LOC375196
					SLC35D1	MIR2113	PKD1L2	RNF144A-AS1
					PLEKHM2	MIR1202	ZNF689	MFSD2B
					OTUD3	LOC100422737	SLC5A11	C2orf71
					KAZN	MIR1273C	RNF166	LOC388942
					CAMTA1	MIR3144	ACSM1	TMEM247
					ADGRL2	MIR3145	EXOSC6	LINC01118
					KIAA1107	MIR3918	C16orf46	TSPYL6
					ZCCHC11	MIR3939	NTAN1	C2orf78
					SZT2	MIR3668	FOPNL	BOLA3
					DNAJC16	MIR3662	DNAAF1	C2orf81
					UBR4	MIR3692	ACSM2A	FUNDC2P2
					USP24	SYNE1-AS1	DCUN1D3	C2orf68
					ATP13A2	KIF25-AS1	NRN1L	PTRHD1
					ITGB3BP	LOC100506804	CMTM3	SULT6B1
					TARDBP	SMLR1	C16orf78	LOC400940
					CELA3B	LINC01013	SPATA2L	LINC00487
					SLC35A3	TARID	SPATA33	LINC01376
					ICMT	LOC100507406	ANKRD26P1	LINC00954
					MACF1	GVQW2	IQCK	C2orf91
					LRRC8B	LOC100507477	ZC3H18	LINC01121
					LPAR3	LINC01277	GPR139	EML6
					PADI4	LOC100507557	CDYL2	LINC01122
					DDAH1	CAHM	ZNF720	LINC01185
					TMEM50A	MIR4464	TMEM219	LOC400958
					KPNA6	MIR4466	EARS2	PCBP1-AS1
					SSBP3	MIR4643	SNX20	PAIP2B
					STX12	MIR4465	TMEM170A	RGPD1
					NBPF14	MIR548AJ1	SLC38A8	FLJ31356
					CLIC4	MIR4459	VWA3A	MIR216A
					SYF2	MIR548AI	OTOA	MIR217
					RWDD3	MIR4463	ZFP90	CAPN14
					PARS2	MIR4644	CARMIL2	ACTR3BP2
					MMACHC	MIR548H5	KCTD19	LOC442028
					ZZZ3	RAET1E-AS1	CMTM4	CHAC2
					ACOT11	RPS6KA2-AS1	CMTM2	FBXO48
					CHD5	SYNJ2-IT1	BEAN1	FAM110C
					SZRD1	RPS6KA2-IT1	C16orf92	HCG2040054
					LDLRAP1	LOC100996634	GSG1L	LOC644838
					SERBP1	EZR-AS1	SLC22A31	GGT8P
					NOC2L	MANEA-AS1	IL34	ANKRD36BP2
					PTPN22	LOC101927314	TMED6	LOC645949
					PHGDH	LOC101927365	FRG2DP	FAM228A
					FBXO2	LOC101927640	FLJ30679	LOC653602
					FBXO6	LOC101927686	LOC146513	LOC654342
					PLA2G2D	LOC101927768	ZNF785	SNORD92
					AK5	LOC101927919	ZNF688	SNORD94
					MYCBP	HRAT13	PRSS36	MIR558
					HEYL	LOC101928140	ZFPM1	MIR559
					AGO1	LOC101928231	ADAD2	LINC01249
					SNORA73B	LOC101928304	ITPRIPL2	DCDC2C
					SNORA66	LOC101928429	C16orf82	LOC728730
					SNORD45B	LOC101928461	ZFP1	C1GALT1C1L
					SNORD45A	LOC101928489	ADAMTS18	ANKRD20A8P
					SNORD55	LOC101928516	SNAI3-AS1	LOC729348
					RNU11	LOC101928540	LINC00311	RAD51AP2
					RNU6-1	MEI4	LDHD	DNAJC27-AS1
					RNU5F-1	LOC101928661	FUK	RGPD2
					RNU5E-1	LINC01526	MLKL	MORN2
					RNU5D-1	LOC101928820	ZNF778	LOC730100
					RNVU1-7	LOC101928911	ACSF3	MEIS1-AS3
					RNU1-3	LOC101928936	NSMCE1	MYT1L-AS1
					RNU1-2	LOC101929057	ZNF48	SNORA36C
					RNU1-1	CASC6	PDILT	SNORA70B
					RNF11	LOC101929122	CPNE2	MIR216B
					FOXD3	PACRG-AS2	ADGRG5	SLC8A1-AS1
					TRAPPC3	LOC101929297	PRSS54	OST4
					HSPB7	LOC101929420	CES5A	TDRD15
					CHIA	LOC101929460	ADGRG3	LOC100129434
					ARHGEF16	LINC01615	IL27	LINC01126
					AHDC1	LOC101929504	KCTD13	LINC01460
					RNF115	LOC101929523	ASPHD1	LOC100132215
					TEKT2	ARMC2-AS1	MPV17L	LOC100133920
					SMPDL3B	MIR7161	PDZD9	LOC100133985
					ANGPTL3	MIR7641-2	CNEP1R1	LINC01119
					LINC00339	LOC102723649	ANKS4B	DBIL5P2
					SSU72	LOC102723831	PYDC1	SNAR-H
					GNL2	LOC102724053	NOMO2	DCTN1-AS1
					GPSM2	LOC102724152	TERB1	ARHGEF33
					UBIAD1	TBX18-AS1	CES4A	LOC100271832
					ALG6	LOC102724357	EXOC3L1	ANAPC1P1
					PADI1	LOC102724511	CASC22	LOC100288911
					SLC25A24	LOC103352541	LOC283856	MIR1301
					PLA2G2E	NCOA7-AS1	LINC00304	MIR1285-2
					DNTTIP2	LOC105377879	LINC00922	BRE-AS1
					WRAP73	LINC01611	LOC283887	GPR75-ASB3
					SLC45A1	LOC105377924	IL21R-AS1	SNORA80B
					HP1BP3	LOC105377962	C16orf54	MIR548S
					TMED5	LOC105377967	INO80E	MIR4264
					CELA2B	LOC105377975	HCCAT5	MIR4261
					ZNF593	LOC105378047	LINC01566	MIR4263
					ZNF691	LOC105378052	LOC283922	MIR3125
					TXNDC12	LOC105378068	NUDT7	MIR4262
					TNNI3K	LOC105378098	FBXL19-AS1	MIR3126
					SH3GLB1	MEAT6	ZNF843	LINC00276
					MECR	LOC105378123	PDXDC2P	MIR3682
					UTP11	LOC105378127	CLEC18C	MIR3681
					SDF4	LOC105378137	MT1DP	GTF3C2-AS1
					MRTO4	LOC105378146	SNAI3	LOC100505716
					HAO2	LUADT1	PKD1P1	LOC100505736
					ACP6	SNORA98	LOC339059	CEBPZOS
					TMEM69		PRSS53	LINC01304
					MRPL37		FAM92B	RNASEH1-AS1
					HOOK1		ZKSCAN2	SIX3-AS1
					SNX7		ATXN1L	LOC100506142
					HPCAL4		PKD1L3	LOC100506274
					YTHDF2		ACSM2B	ID2-AS1
					GPR89B		CLEC18A	MIR3681HG
					ZCCHC17		CTU2	LOC100506474
					TRIM33		TEPP	LOC100507006
					DPH5		SLC6A10P	LOC100507073
					HSPB11		SLC7A5P2	BOLA3-AS1
					PADI3		SBK1	LOC100507201
					CMPK1		LOC388242	RNF103-CHMP3
					GPR88		C16orf87	NT5C1B-RDH14
					ERRFI1		C16orf97	INO80B-WBP1
					WNT4		LOC388282	MIR4430
					YIPF1		C16orf86	MIR4779
					FBXO42		C16orf47	MIR4765
					TRMT13		LOC390705	MIR4433A
					RNF186		CES1P2	MIR4757
					SPATA6		PABPN1L	MIR4435-2
					MXRA8		BCAR4	MIR4426
					L1TD1		KNOP1	MIR4771-1
					HES2		CRYM-AS1	MIR4436A
					RSBN1		LINC01567	MIR4434
					ZNHIT6		FLJ21408	MIR4431
					GPN2		FLJ26245	MIR4780
					LEPROT		LOC400541	MIR4778
					FBLIM1		LOC400548	MIR4429
					MED18		FENDRR	MIR4432
					TRIT1		LOC400553	MIR548AD
					GIPC2		LOC400558	MIR4435-1
					GDAP2		C16orf74	PARTICL
					FAM46C		MIR138-2	MIR5000
					PALMD		MIR140	MIR5192
					FNBP1L		NOMO3	MEIS1-AS2
					ST7L		NPIPB4	AGBL5-AS1
					PQLC2		NPIPB15	DGUOK-AS1
					CASZ1		SNX29P2	LINC00570
					RHBDL2		SMG1P2	TGFA-IT1
					ADPRHL2		CDIPT-AS1	ALMS1-IT1
					TRNAU1AP		YBX3P1	HS1BP3-IT1
					C1orf109		CTRB2	LOC101060019
					CPSF3L		LOC440390	LOC101060385
					C1orf123		MIR328	LOC101060391
					C1orf159		TRIM72	RMDN2-AS1
					AURKAIP1		CLEC18B	LOC101805491
					TTC22		SLX1A	LOC101926966
					MRPL20		BOLA2	LOC101927043
					AIM1L		LOC554206	LOC101927050
					TMEM51		MIR193B	LOC101927165
					BSDC1		SMG1P5	LOC101927285
					XKR8		SNORD68	LOC101927402
					TMEM39B		UBE2MP1	LOC101927438
					PRPF38B		LOC606724	LINC01250
					CDCA8		LOC613037	LOC101927577
					LRRC8D		MIR484	LOC101927661
					ARHGEF10L		SMG1P1	LOC101927701
					PRMT6		NPIPA3	ATP6V1B1-AS1
					RNF220		NPIPA2	LOC101927884
					VPS13D		CASC16	LOC101927907
					EVA1B		LOC643802	LOC101927926
					ATAD3A		CRNDE	LOC101927948
					TMEM57		MT1IP	LOC101927967
					TRIM62		APOOP5	LOC101927987
					RAVER2		LINC00273	ST3GAL5-AS1
					PANK4		ABCC6P1	LOC101928222
					ECHDC2		KIAA0895L	LOC101928371
					FGGY		RRN3P2	LOC101928403
					MCOLN3		TP53TG3C	LINC01247
					SLC22A15		LOC653786	LOC101929452
					CAMK2N1		ZG16	LOC101929551
					RNPC3		BOLA2B	LINC00211
					ASAP3		SNORA30	LOC101929567
					POMGNT1		SNORA46	LOC101929596
					PNRC2		SNORA50A	LOC101929715
					LRRC40		SNORD71	LOC101929723
					DEPDC1		SNORD111	LOC101929733
					PIGV		CLEC19A	LOC101929882
					NBPF1		EIF3CL	MIR7158
					MAP7D1		NPIPB8	MIR4433B
					NDC1		NPIPB6	MIR548BA
					NECAP2		NPIPB11	MIR8080
					IQCC		LOC729159	MIR7515
					DNAJC11		TP53TG3D	MIR6071
					LRIF1		TP53TG3B	LOC102723362
					CTTNBP2NL		SHISA9	LINC01248
					RCC2		ABCC6P2	LOC102723824
					FAM212B		RRN3P1	LOC102723854
					DMAP1		C16orf52	LINC01628
					AJAP1		LOC730183	LINC01291
					GNG12		LINC00917	LOC102724579
					TMEM234		SNORD111B	MIR7515HG
					MTFR1L		MIR365A	LINC01246
					KYAT3		VPS9D1-AS1	LOC102800447
					TMEM167B		LOC100129617	MIR8485
					OLFML3		LOC100129697	MYCNUT
					CTNNBIP1		MIR193BHG	BIRC6-AS2
					RSRP1		URAHP	NRIR
					AGTRAP		TP53TG3HP	LINC01143
					PITHD1		VAC14-AS1	LINC01317
					MAN1C1		SYCE1L	LINC01320
					NIPAL3		LOC100131303	MIR217HG
					SEPN1		RRN3P3	GACAT3
					TP73-AS1		NPIPB5	LOC105373352
					LINC00869		CLUHP3	LOC105373394
					TMIGD3		TAT-AS1	LOC105374389
					PLEKHG5		LOC100190986	LOC105374596
					AMIGO1		SMG1P3	LOC105374820
					LRRC47		LOC100287036	LINC01381
					ODF2L		LOC100288162	LINC01318
					KIAA1324		NPIPA5	MIR4432HG
					DISP3		ATP2A1-AS1
					LRRC7		HERC2P4
					KIF17		LOC100289580
					ZSWIM5		MIR1538
					KIAA1522		MIR1972-1
					CACHD1		MIR1910
					MIER1		MIR762
					HES4		SNORA70D
					GRHL3		SMG1P6
					PTBP2		MIR3180-3
					DNASE2B		MIR3182
					DLGAP3		MIR3180-1
					IL22RA1		MIR3179-2
					HIVEP3		MIR1972-2
					GPBP1L1		MIR548W
					MIIP		MIR3180-2
					CELA2A		MIR3179-1
					GPATCH3		MIR3181
					DMRTB1		MIR3179-3
					DMRTA2		MIR3180-4
					CLSPN		MIR3935
					PRDM16		MIR3670-1
					OXCT2		MIR3680-1
					RRAGC		LINC00919
					ADGRL4		FTO-IT1
					TINAGL1		LINC00920
					P3H1		LOC100505915
					PLA2G2F		LOC100505942
					MFSD14A		SMG1P7
					SMAP2		LOC100506083
					ATPAF1		LINC01568
					S100PBP		LOC100506281
					MEAF6		LINC01082
					RBM15		C16orf95
					EXO5		LCMT1-AS2
					CEP85		LOC100507534
					NMNAT1		LOC100507577
					ELOVL1		NPIPB9
					VWA1		SLX1A-SULT1A3
					DCLRE1B		CKLF-CMTM1
					MRPS15		MIR4720
					PINK1		MIR4722
					MARCKSL1		MIR4719
					PRAMEF1		MIR4718
					PRAMEF2		MIR4519
					NADK		MIR4721
					ZFP69B		MIR4426
					COA7		MIR548AI
					PHACTR4		MIR4518
					AUNIP		MIR4517
					ERI3		PYCARD-AS1
					C1orf50		SNX29P1
					WDR77		MIR3670-2
					CCDC28B		MIR5093
					EFHD2		MIR5189
					MMEL1		TMEM265
					RSG1		LOC100996338
					DLEU2L		LOC100996345
					OR4F5		PRCAT47
					NKAIN1		FAM157C
					EPS8L3		NPIPA7
					MUL1		LINC01081
					TMEM53		ITFG1-AS1
					AKIRIN1		LOC101927132
					HECTD3		LOC101927272
					BEND5		LOC101927311
					VTCN1		LOC101927334
					YRDC		LOC101927348
					ZYG11B		LINC01571
					NOL9		LOC101927480
					PPCS		LOC101927580
					LIN28A		LOC101927650
					SH3D21		BEAN1-AS1
					TTLL7		LOC101927793
					SNIP1		LOC101927814
					AGMAT		LOC101927817
					WDR78		LINC01572
					ZMYM1		LOC101928035
					LINC00115		LOC101928203
					RPAP2		LINC01229
					MORN1		LINC01227
					FAM110D		LOC101928417
					KIAA0319L		LOC101928446
					DHDDS		LOC101928557
					DENND2D		LOC101928595
					WLS		LOC101928614
					GPR157		LOC101928659
					RPF1		LOC101928682
					SIKE1		LOC101928708
					ZC3H12A		MIR762HG
					SPSB1		LOC101928737
					TRIM45		LOC101928880
					CPTP		MIR6504
					ZNF436		MIR6506
					TAS1R2		MIR6511B1
					TAS1R1		MIR6770-1
					GJA9		MIR6771
					OR4F16		MIR6772
					SYNC		MIR6775
					ACTL8		MIR6862-1
					ANKRD13C		MIR6511A3
					TSSK3		MIR7641-2
					CCNL2		MIR7854
					VANGL1		MIR8058
					ST6GALNAC5		MIR6770-2
					HYI		MIR6511B2
					SH3BGRL3		MIR6773
					SESN2		MIR1273H
					ESPN		MIR6511A1
					TAS1R3		MIR6774
					ATAD3B		MIR6863
					GPR61		MIR6511A2
					STK40		LOC102467079
					TM2D1		MAFTRR
					REG4		LOC102723373
					TMEM222		LOC102723385
					PLEKHN1		LCMT1-AS1
					SYDE2		LOC102723692
					ZNF644		LOC102723753
					USP48		FRG2KP
					ZMYND12		LOC102724084
					NBPF3		TP53TG3E
					LRRC8C		TP53TG3F
					ZDHHC18		LOC102724163
					SGIP1		LOC102724344
					POLR3GL		LOC102724467
					SLC25A33		MIR3670-3
					DDI2		MIR3179-4
					LZIC		FOXC2-AS1
					PROK1		ENPP7P13
					EFCAB7		PKD1P6-NPIPP1
					NT5C1A		MFSD13B
					TRIM63		LOC105371267
					PSRC1		LOC105371328
					FAM167B		LOC105371335
					FOXD2-AS1		LOC105371414
					PERM1		LOC105376772
					CROCCP2		LOC105447648
					HPDL		LOC106699570
					ATP1A1-AS1		BOLA2-SMG1P6
					AGBL4
					MFSD2A
					ATG4C
					PRPF38A
					SYTL1
					IGSF21
					LSM10
					C1orf94
					SNHG12
					STRIP1
					DOCK7
					CFAP74
					KIAA2013
					THAP3
					STPG1
					SPOCD1
					ZNF697
					BTF3L4
					UBXN11
					NEXN
					C1orf158
					FBXO44
					ATPIF1
					SNORD46
					SNORD38A
					SNORD38B
					DNAJA1P5
					MED8
					KTI12
					SMIM12
					AZIN2
					TMEM54
					HENMT1
					TOE1
					ERMAP
					CSMD2
					MYSM1
					GNRHR2
					CROCCP3
					FHAD1
					OSBPL9
					LOC115110
					OMA1
					RAB42
					LRRC42
					GBP4
					GBP5
					FAM46B
					RBP7
					ACAP3
					SSX2IP
					UBE2J2
					OLFM3
					CCDC163
					KDF1
					LRRC38
					AADACL3
					PUSL1
					B3GALT6
					WDR63
					MAB21L3
					IFFO2
					SLC44A3
					ATXN7L2
					C1orf194
					ASB17
					TYW3
					ERICH3
					LRRIQ3
					TPRG1L
					FAM213B
					MYOM3
					DMBX1
					TMCO2
					ZNF684
					TCEANC2
					PODN
					LRRC39
					GJB4
					HMGB4
					RNF19B
					A3GALT2
					C1orf122
					OSCP1
					C1orf216
					KLHDC7A
					VWA5B1
					UBXN10
					C1orf87
					LIX1L
					HSD3BP4
					KLF17
					TMEM125
					ARHGEF19
					DRAM2
					PIFO
					C1orf162
					ACTRT2
					MIB2
					SYT6
					C1orf127
					SAMD11
					LOC148413
					SAMD13
					C1orf52
					PHF13
					TMEM56
					NBPF4
					UBE2U
					LINC00337
					HFE2
					ANKRD35
					SLC30A7
					CCDC27
					ZNF436-AS1
					KNCN
					MOB3C
					GLIS1
					NBPF12
					MGC27382
					DCDC2B
					ZNF362
					LINC01225
					MANEAL
					IL23R
					PDIK1L
					CLDN19
					CFAP57
					C1orf210
					CCDC24
					BTBD19
					CCDC17
					C1orf64
					CHIAP2
					SLC2A7
					DENND2C
					GBP6
					PLPPR5
					FNDC7
					CALML6
					IFNLR1
					CYP4Z2P
					CITED4
					SLC25A3P1
					LEXM
					KANK4
					SASS6
					FAM43B
					HFM1
					PAQR7
					UBL4B
					NUDT4P2
					PDIA3P1
					OXCT2P1
					AGO3
					AGO4
					ALG14
					FAM76A
					LINC00466
					C1orf168
					TMEM201
					TMEM61
					CYP4Z1
					FAAP20
					CDCP2
					SLC5A9
					CC2D1B
					NBPF11
					NUDT17
					TXLNA
					TCTEX1D1
					SPAG17
					SLFNL1
					TMEM51-AS1
					HIPK1
					SLC44A5
					ATAD3C
					AKR7L
					AKR7A2P1
					FNDC5
					EPHX4
					LINC01342
					TTLL10
					AKNAD1
					TMCO4
					MCOLN2
					COL24A1
					PCSK9
					ST6GALNAC3
					ZNF683
					NEGR1
					MDS2
					CYP4X1
					MAGI3
					NPHP4
					BEST4
					FAM19A3
					C1orf167
					CYP4A22
					C1orf185
					LINC01226
					NBPF15
					FAM41C
					FAM102B
					SYPL2
					CYB561D1
					ANKRD34A
					LOC284632
					RSPO1
					EPHA10
					LOC284661
					ZNF326
					BTBD8
					RIMKLA
					SLC25A34
					ESPNP
					HIST2H2AB
					PPM1J
					HIST2H3A
					HIST2H2BC
					HIST2H2BA
					FAM151A
					LINC01343
					C1orf174
					KLHL17
					TMEM240
					TMEM52
					MTMR9LP
					ZBTB8OS
					TFAP2E
					LINC01141
					LINC01140
					LOC339539
					C1orf228
					ZFP69
					AADACL4
					PRAMEF5
					HNRNPCL1
					PRAMEF10
					CCDC18
					MYBPHL
					BARHL2
					NBPF7
					TCTEX1D4
					SERINC2
					FAM159A
					FAM131C
					PADI6
					BMP8A
					DRAXIN
					SPATA21
					SVBP
					TEX38
					MROH7
					MIGA1
					NEXN-AS1
					AGRN
					CENPS
					CATSPER4
					NSUN4
					GPR153
					FAM132A
					HES5
					SMIM1
					RNF207
					TMEM82
					TRNP1
					CD164L2
					TRABD2B
					LDLRAD1
					GBP7
					C1orf146
					FAM69A
					SLC6A17
					C1orf137
					NOTCH2NL
					LINC01138
					LOC388692
					HES3
					PRAMEF12
					PRAMEF8
					PRAMEF18
					PRAMEF17
					PLA2G2C
					SKINT1L
					UOX
					FRRS1
					TMEM200B
					FAM87B
					PRAMEF4
					PRAMEF13
					SH2D5
					NCMAP
					LINC01144
					C1orf141
					GBP1P1
					FLJ27354
					MIR137HG
					NBPF9
					RNF223
					LDLRAD2
					CSMD2-AS1
					MIR101-1
					MIR137
					MIR186
					MIR197
					MIR200A
					MIR200B
					MIR30C1
					MIR30E
					MIR34A
					MGC34796
					LHX8
					LINC01555
					LINC00982
					PRAMEF11
					PRAMEF6
					HNRNPCL2
					UQCRHL
					MINOS1
					SLC2A1-AS1
					FAM183A
					ZYG11A
					FLJ31662
					LOC440600
					LOC440602
					BCL2L15
					NUDT4P1
					HIST2H2BF
					ANKRD65
					PRAMEF7
					PRAMEF25
					PGCP1
					GEMIN8P4
					RBMXL1
					LURAP1
					PEF1
					MIR429
					FAM72C
					CYB5RL
					SSBP3-AS1
					SPATA42
					CYMP
					KIAA0754
					LOC643355
					LOC643441
					LINC01128
					TMEM88B
					FNDC10
					RPS14P3
					LINC00622
					PPIAL4G
					FAM231D
					NBPF13P
					ACTG1P20
					PIK3CD-AS1
					NFIA-AS1
					PPIAL4D
					LOC645166
					PRAMEF26
					PRAMEF33P
					PRAMEF19
					PRAMEF20
					FAM138A
					LACTBL1
					LOC646471
					LOC646626
					SETSIP
					EMBP1
					SRGAP2B
					ACTG1P4
					PRAMEF34P
					HNRNPCL3
					ZBTB8A
					NBPF6
					LOC653160
					SRGAP2C
					PPIAL4A
					GPR89A
					PPIAL4C
					HIST2H3D
					PRAMEF22
					PRAMEF15
					WASH7P
					FAM72B
					FAM138C
					SCARNA2
					SCARNA1
					FAM138D
					SNORA44
					SNORA55
					SNORA61
					SNORA59A
					SNORA16A
					SNORD45C
					SNORD103C
					SNORD99
					SNORD103A
					MIR551A
					MIR552
					MIR553
					C1orf195
					ZBTB8B
					LINC01137
					PPIEL
					CCDC30
					CDK11A
					SLC35E2B
					LINC01346
					FAM72D
					NBPF8
					LINC00623
					RPS15AP10
					LOC728989
					FAAHP1
					C1orf234
					HSD52
					PRAMEF14
					FAM231A
					FAM231C
					FLJ37453
					LOC729737
					OR4F29
					LOC729930
					LOC729970
					LOC729987
					PPIAL4E
					PFN1P2
					PDZK1P1
					MIR942
					MIR760
					FAM229A
					LINC01349
					LOC100129046
					LOC100129138
					MATN1-AS1
					LINC01160
					LOC100129534
					LOC100129620
					LOC100129924
					EFCAB14-AS1
					LOC100130417
					NFYC-AS1
					LINC01135
					CCDC18-AS1
					LOC100132057
					LOC100132062
					FOXO6
					LOC100132147
					NBPF10
					FCGR1CP
					ZRANB2-AS1
					KDM4A-AS1
					FAM231B
					LOC100133331
					LINC01134
					DDX11L1
					AP4B1-AS1
					TTC34
					LOC100288069
					NBPF20
					HYDIN2
					GNG12-AS1
					LINC00624
					MIR320B1
					MIR548N
					MIR1256
					MIR1976
					MIR1290
					MIR1302-2
					MIR1262
					MIR761
					NPPA-AS1
					MIR1302-9
					MIR1302-10
					MIR3115
					MIR3117
					MIR4255
					MIR3116-1
					MIR4253
					MIR1302-11
					MIR3116-2
					MIR4251
					MIR1273D
					MIR4252
					MIR4256
					MIR4254
					MIR3659
					MIR3917
					MIR3605
					MIR3671
					MIR3675
					SPATA1
					LINC01364
					LOC100505824
					LOC100505887
					ENO1-AS1
					RTCA-AS1
					LOC100506022
					TMEM35B
					FAM212B-AS1
					SLC16A1-AS1
					LOC100506730
					LOC100506801
					TCEB3-AS1
					LOC100506985
					SLFNL1-AS1
					MKNK1-AS1
					LOC100507564
					LOC100507634
					APITD1-CORT
					FPGT-TNNI3K
					GJA9-MYCBP
					MROH7-TTC4
					TMEM56-RWDD3
					MINOS1-NBL1
					MIR4695
					MIR1273G
					MIR1273F
					MIR4420
					MIR4419A
					MIR3972
					MIR4421
					MIR4422
					MIR4781
					MIR378G
					MIR4794
					MIR4425
					MIR548AC
					MIR4684
					MIR4711
					MIR4689
					MIR5096
					MIR4418
					MIR4632
					MIR2682
					MIR5095
					MIR4423
					MIR4417
					MIR378F
					RCAN3AS
					MIR5581
					MIR5585
					MIR5087
					MIR5697
					MIR5584
					NEGR1-IT1
					ZRANB2-AS2
					PINK1-AS
					SRGAP2-AS1
					DPYD-AS1
					DPYD-AS2
					MTOR-AS1
					VAV3-AS1
					KCNC4-AS1
					KCND3-AS1
					LINC00853
					HAO2-IT1
					ERI3-IT1
					KCND3-IT1
					AGBL4-IT1
					LOC100996251
					LOC100996263
					FOXD3-AS1
					LINC01355
					NFIA-AS2
					LOC100996583
					LOC100996630
					LOC100996635
					LINC01356
					SRGAP2D
					HNRNPCL4
					LAMTOR5-AS1
					RNVU1-8
					DAB1-AS1
					LINC01358
					LOC101926944
					LOC101926964
					ROR1-AS1
					LINC01359
					LOC101927139
					DEPDC1-AS1
					LOC101927244
					LINC01360
					ERICH3-AS1
					LOC101927342
					LOC101927412
					LOC101927429
					LOC101927434
					LOC101927468
					LINC01361
					LOC101927560
					LOC101927587
					LOC101927844
					LOC101927876
					PKN2-AS1
					LOC101927895
					UBXN10-AS1
					LOC101928043
					LINC01057
					LOC101928098
					LOC101928118
					LOC101928163
					LOC101928241
					LOC101928270
					LOC101928303
					LOC101928324
					LOC101928370
					LOC101928436
					LOC101928460
					LOC101928476
					LOC101928626
					LOC101928718
					LOC101928728
					HIPK1-AS1
					LOC101928977
					LOC101928979
					LOC101928995
					LOC101929023
					PIK3CD-AS2
					LOC101929099
					LOC101929147
					LOC101929181
					LOC101929406
					LOC101929464
					LOC101929516
					LOC101929536
					LOC101929592
					LOC101929626
					LINC01398
					LOC101929721
					NBPF25P
					LOC101929798
					LOC101929901
					LOC101929935
					PRAMEF27
					RNVU1-4
					RNVU1-14
					RNVU1-15
					RNVU1-20
					RNVU1-17
					RNVU1-3
					RNVU1-1
					RNU6-7
					RNVU1-6
					RNVU1-19
					RNU6-8
					MIR6068
					MIR6079
					MIR6084
					MIR6723
					MIR6726
					MIR6727
					MIR6728
					MIR6731
					MIR6732
					MIR6733
					MIR6735
					MIR7846
					MIR7852
					MIR7856
					MIR6859-2
					MIR6859-3
					MIR6736
					MIR6077
					MIR6127
					MIR6500
					MIR6730
					MIR6734
					MIR6808
					MIR6859-1
					MIR6729
					MIR7156
					LOC102606465
					LOC102723661
					LINC01389
					TTC39A-AS1
					LOC102724312
					LOC102724450
					LOC102724539
					LOC102724552
					CH17-408M7.1
					LOC102724571
					LOC102724659
					LOC103091866
					RNU6-2
					LINC01461
					LINC01397
					TXNDC12-AS1
					LINC01307
					LINC01525
					WARS2-IT1
					LOC105376736
					LOC105376805
					LOC105378591
					LOC105378614
					LOC105378663
					LOC105378683
					LOC105378732
					LOC105378828
					LOC105378853
					LOC105378933
					MIR34AHG
					SNORD128
					SNORA110
