## Supplementary Table 16 for "Ancestry and somatic profile predict acral melanoma origin and prognosis"

### Sheet: Genes analyzed
Supplementary Table 16. List of candidate genes from acral and cutaneous melanoma datasets.
Housekeeping Genes	Acral Melanocyte Enriched Genes	Cutaneous Melanocyte Enriched Genes
RPL19	SPINT2	RPL15
RPLP0	IFFO2	SNRPD2
TUBB	IRX3	NENF
POLR2A	ID1	CRYL1
POLR1B	PDLIM7	COX6C
TBP	REC8	GNG2
	WNT4	PSMB4
	IRX5	COX4I1
	CCND2	DAD1
	ZSWIM4	TMEM147
	SERTAD1	TMBIM4
	MEG3	RPS27L
	NTRK2 pan	COX8A
	ID2	UQCR11
	ID3	RAC1
	RAB3B	OST4
	NAV2	SRP14
	MEG3	TIMP1
	IGDCC4	PLP1
	PDLIM3	HPGD
	FRZB	AKAP12
	PHACTR3	MCOLN3
	CDR1	ASAH1
	HOXA13	IFITM3
	HOXB13	APOE
	HOXC13	SLITRK2
	HOXD13	APCDD1
	TBX4	CST3
	DLX4	SEMA5A
	HAND2	LGI3
	IGF2	CALM1
	ANK1	HOXB5
	SLIT1 and SLIT3	HOXB6
	AATK	HOXB7
	PTK2	HOXB8
	WWP2	HOXB9
	EGFL7	KRT15
	ACADVL
	MEST

### Sheet: Final genes
AM	PC2 value	CM	PC2 value
PDLIM7	0.922084	SNRPD2	-0.237424
TBX4	0.880209	WWP2	-0.243613
IGF2	0.876879	CALM1	-0.286816
PDLIM3	0.849925	HOXB6	-0.297756
ID1	0.846921	SLITRK2	-0.299726
MEG3	0.832137	SRP14	-0.302687
HOXA13	0.824692	COX4I1	-0.437821
EGFL7	0.799346	LGI3	-0.468538
ID3	0.782194	APCDD1	-0.535622
HAND2	0.745812	MCOLN3	-0.546571
