## Supplementary Table 19 for "Ancestry and somatic profile predict acral melanoma origin and prognosis"

### Sheet: enrichment_signature3
Supplementary Table 19. Gene enrichment analysis for genes expressed in Cluster 2.
ID	Description	GeneRatio	BgRatio	RichFactor	FoldEnrichment	zScore	pvalue	p.adjust	qvalue	geneID	Count
GO:0007059	chromosome segregation	55/579	423/18888	0.130024	4.2416	11.9907	8.47426766793122e-20	3.03802495895334e-16	2.78491196413487e-16	FIRRM/BRCA1/CENPQ/SPDL1/ASPM/RAD18/AURKA/TPX2/KIF4A/CENPI/KPNB1/NCAPG/TTK/NEK2/NSL1/CENPF/KIF14/CENPL/MND1/KIF18A/CENPK/HJURP/MAD2L1BP/DLGAP5/SGO1/PSMC3IP/TOP2A/CCNB1/CDCA8/KIF23/DIAPH3/ITGB3BP/NUF2/CHMP7/ATM/DSN1/SPC25/NSMCE2/CCNB2/MIS18A/SGO2/RAD21/DCAF13/SKA3/CENPN/CIAO2A/BUB1/CDK1/ESCO2/TNKS/CEP97/TUBB/PTTG3P/KIFC1/PINX1	55
GO:0098813	nuclear chromosome segregation	41/579	317/18888	0.129338	4.21922	10.279	5.97374005350668e-15	1.07079290459107e-11	9.81579813002519e-12	CENPQ/SPDL1/ASPM/AURKA/TPX2/KIF4A/CENPI/KPNB1/NCAPG/TTK/NEK2/NSL1/CENPF/KIF14/MND1/KIF18A/CENPK/MAD2L1BP/DLGAP5/SGO1/PSMC3IP/TOP2A/CCNB1/CDCA8/KIF23/NUF2/CHMP7/ATM/DSN1/SPC25/NSMCE2/CCNB2/RAD21/DCAF13/SKA3/BUB1/CDK1/CEP97/PTTG3P/KIFC1/PINX1	41
GO:0000070	mitotic sister chromatid segregation	30/579	188/18888	0.159574	5.2056	10.3056	1.11720693699019e-13	1.33506228970327e-10	1.22383159904679e-10	SPDL1/TPX2/KIF4A/CENPI/KPNB1/NCAPG/TTK/NEK2/NSL1/CENPF/KIF14/KIF18A/CENPK/MAD2L1BP/DLGAP5/CCNB1/CDCA8/KIF23/NUF2/CHMP7/ATM/SPC25/NSMCE2/RAD21/SKA3/BUB1/CDK1/CEP97/KIFC1/PINX1	30
GO:0000280	nuclear division	47/579	446/18888	0.105381	3.43772	9.26479	1.500321662054e-13	1.3446632896159e-10	1.23263269182436e-10	SPDL1/ASPM/AURKA/TPX2/KIF4A/CENPI/RAD51C/KPNB1/NCAPG/RAD51AP1/TTK/NEK2/NSL1/CENPF/KIF14/MND1/KIF18A/CENPK/MAD2L1BP/DLGAP5/SGO1/PSMC3IP/TOP2A/CCNB1/SPIRE1/CDCA8/KIF23/NUF2/CHMP7/ATM/EPS8/SPC25/NSMCE2/CCNB2/RAD21/DCAF13/SKA3/ZSCAN21/BUB1/CDK1/GPR3/CEP97/MYBL1/RAD54B/PTTG3P/KIFC1/PINX1	47
GO:0048285	organelle fission	49/579	493/18888	0.0993915	3.24233	8.97141	4.10494021835327e-13	2.94324213655929e-10	2.69802597088398e-10	SPDL1/ASPM/AURKA/TPX2/KIF4A/CENPI/RAD51C/KPNB1/NCAPG/RAD51AP1/TTK/MTFR1L/NEK2/NSL1/CENPF/KIF14/MND1/KIF18A/CENPK/MAD2L1BP/DLGAP5/SGO1/PSMC3IP/TOP2A/CCNB1/SPIRE1/CDCA8/KIF23/NUF2/CHMP7/ATM/EPS8/SPC25/NSMCE2/CCNB2/RAD21/DCAF13/SKA3/ZSCAN21/TMEM135/BUB1/CDK1/GPR3/CEP97/MYBL1/RAD54B/PTTG3P/KIFC1/PINX1	49
GO:0000819	sister chromatid segregation	31/579	229/18888	0.135371	4.41605	9.24881	3.91378027014657e-12	2.33848371141258e-09	2.14365298305221e-09	SPDL1/TPX2/KIF4A/CENPI/KPNB1/NCAPG/TTK/NEK2/NSL1/CENPF/KIF14/KIF18A/CENPK/MAD2L1BP/DLGAP5/TOP2A/CCNB1/CDCA8/KIF23/NUF2/CHMP7/ATM/SPC25/NSMCE2/RAD21/SKA3/BUB1/CDK1/CEP97/KIFC1/PINX1	31
GO:0140014	mitotic nuclear division	32/579	277/18888	0.115523	3.76858	8.25468	1.22107574567739e-10	6.25365221179062e-08	5.73262929023279e-08	SPDL1/AURKA/TPX2/KIF4A/CENPI/KPNB1/NCAPG/TTK/NEK2/NSL1/CENPF/KIF14/KIF18A/CENPK/MAD2L1BP/DLGAP5/CCNB1/CDCA8/KIF23/NUF2/CHMP7/ATM/EPS8/SPC25/NSMCE2/RAD21/SKA3/BUB1/CDK1/CEP97/KIFC1/PINX1	32
GO:0007093	mitotic cell cycle checkpoint signaling	22/579	143/18888	0.153846	5.01873	8.57833	4.52124311138185e-10	2.02608206928799e-07	1.85727907812291e-07	BRCA1/SPDL1/TIPIN/MSH2/TTK/CCNG1/CENPF/CDK2/MAD2L1BP/CCNB1/CDCA8/MDC1/NUF2/DTL/INTS3/ATM/SPC25/RAD17/DONSON/BUB1/CDK1/BLM	22
GO:0050000	chromosome localization	20/579	120/18888	0.166667	5.43696	8.67073	6.57152527079247e-10	2.617657566199e-07	2.39956747314785e-07	CENPQ/SPDL1/KPNB1/NEK2/NSL1/CENPF/KIF14/KIF18A/DLGAP5/SGO1/CCNB1/CDCA8/NUF2/CHMP7/ATM/DSN1/SPC25/SKA3/KIFC1/PINX1	20
GO:0000075	cell cycle checkpoint signaling	25/579	191/18888	0.13089	4.26986	8.07698	9.93653535613236e-10	3.56224792517345e-07	3.26545930335213e-07	BRCA1/SPDL1/TIPIN/MSH2/CDC5L/TTK/CCNG1/CENPF/CDK2/MAD2L1BP/CCNB1/CDCA8/MDC1/TIPRL/NUF2/DTL/INTS7/INTS3/ATM/SPC25/RAD17/DONSON/BUB1/CDK1/BLM	25
GO:0051303	establishment of chromosome localization	19/579	112/18888	0.169643	5.53405	8.55819	1.29180088027682e-09	3.89510895993913e-07	3.57058802699257e-07	CENPQ/SPDL1/KPNB1/NEK2/NSL1/CENPF/KIF14/KIF18A/SGO1/CCNB1/CDCA8/NUF2/CHMP7/ATM/DSN1/SPC25/SKA3/KIFC1/PINX1	19
GO:0051310	metaphase chromosome alignment	18/579	100/18888	0.18	5.87192	8.68656	1.30380216232272e-09	3.89510895993913e-07	3.57058802699257e-07	CENPQ/SPDL1/KPNB1/NEK2/NSL1/CENPF/KIF14/KIF18A/SGO1/CCNB1/CDCA8/NUF2/CHMP7/DSN1/SPC25/SKA3/KIFC1/PINX1	18
GO:0033044	regulation of chromosome organization	28/579	247/18888	0.11336	3.69801	7.59008	2.74327176410987e-09	7.00909070827743e-07	6.42512844197083e-07	SPDL1/NCAPG/TTK/NEK2/CENPF/CDK2/MAD2L1BP/DLGAP5/POT1/GNL3L/TOP2A/CCNB1/CDCA8/PARN/NUF2/PARP1/NAF1/ATM/SPC25/CCT8/NSMCE2/RAD21/NSMCE1/BUB1/CDK1/TNKS/RUVBL1/PINX1	28
GO:0032543	mitochondrial translation	20/579	130/18888	0.153846	5.01873	8.17628	2.80598832244591e-09	7.00909070827743e-07	6.42512844197083e-07	IARS2/MRPS33/MRPS31/MRPS30/MRPL3/DARS2/MRPS14/MRPS2/DAP3/MRPS9/MRPL15/TARS2/MRPL39/MALSU1/MRPL58/TRMT10C/MRPS23/MRPS18B/MRPS21/MRPL45	20
GO:2001251	negative regulation of chromosome organization	17/579	93/18888	0.182796	5.96312	8.53225	2.93267393651775e-09	7.00909070827743e-07	6.42512844197083e-07	SPDL1/TTK/CENPF/MAD2L1BP/POT1/GNL3L/TOP2A/CCNB1/CDCA8/NUF2/PARP1/ATM/SPC25/RAD21/BUB1/TNKS/PINX1	17
GO:0140053	mitochondrial gene expression	22/579	164/18888	0.134146	4.37609	7.72192	6.35229830402383e-09	1.42331183874534e-06	1.30472863849753e-06	IARS2/TRNT1/MRPS33/MRPS31/MRPS30/MRPL3/DARS2/MRPS14/MRPS2/DAP3/MRPS9/MRPL15/TARS2/MRPL39/MTERF3/MALSU1/MRPL58/TRMT10C/MRPS23/MRPS18B/MRPS21/MRPL45	22
GO:0010948	negative regulation of cell cycle process	31/579	316/18888	0.0981013	3.20024	7.0141	1.28276518755715e-08	2.70512541023081e-06	2.47974793532719e-06	METTL13/BRCA1/SPDL1/TIPIN/MSH2/CDC5L/TTK/CCNG1/NEK2/CENPF/CDK2/BTN2A2/MAD2L1BP/CCNB1/CDCA8/MDC1/TIPRL/NUF2/DTL/INTS7/INTS3/ATM/SPC25/RAD17/DONSON/RAD21/BUB1/CDK1/TNKS/NPM1/BLM	31
GO:0010965	regulation of mitotic sister chromatid separation	13/579	59/18888	0.220339	7.18785	8.46526	2.04944056839169e-08	4.08180246538011e-06	3.74172716638529e-06	SPDL1/TTK/CENPF/MAD2L1BP/DLGAP5/CCNB1/CDCA8/NUF2/ATM/SPC25/NSMCE2/RAD21/BUB1	13
GO:1901988	negative regulation of cell cycle phase transition	28/579	273/18888	0.102564	3.34582	6.94278	2.5111214919612e-08	4.73808976246363e-06	4.34333589911516e-06	METTL13/BRCA1/SPDL1/TIPIN/MSH2/CDC5L/TTK/CCNG1/CENPF/CDK2/BTN2A2/MAD2L1BP/CCNB1/CDCA8/MDC1/TIPRL/NUF2/DTL/INTS7/INTS3/ATM/SPC25/RAD17/DONSON/RAD21/BUB1/CDK1/BLM	28
GO:0010639	negative regulation of organelle organization	33/579	365/18888	0.090411	2.94936	6.68763	3.2147881415704e-08	5.76250774376494e-06	5.28240451472778e-06	BRCA1/SPDL1/MPHOSPH9/CARMIL1/TPX2/TMEM14A/USP10/VAT1/TTK/ARHGEF2/CENPF/MAD2L1BP/POT1/GNL3L/TOP2A/RHPN2/CCNB1/CDCA8/TMOD1/DIAPH3/NUF2/PARP1/TBC1D7/ATM/EPS8/SPC25/RAD21/BUB1/TNKS/NPM1/CEP97/GMFB/PINX1	33
GO:0045786	negative regulation of cell cycle	35/579	405/18888	0.0864198	2.81916	6.58115	3.82443860982322e-08	6.3014386672081e-06	5.77643441797657e-06	METTL13/BRCA1/SPDL1/IPO5/TIPIN/MSH2/CDC5L/TAF6/GMNN/TTK/CCNG1/NEK2/CENPF/CDK2/BTN2A2/MAD2L1BP/CCNB1/CDCA8/MDC1/TIPRL/NUF2/DTL/INTS7/INTS3/ATM/SPC25/RAD17/DONSON/RAD21/BUB1/CDK1/NUDT6/TNKS/NPM1/BLM	35
GO:0051306	mitotic sister chromatid separation	13/579	62/18888	0.209677	6.84005	8.19071	3.86699165072743e-08	6.3014386672081e-06	5.77643441797657e-06	SPDL1/TTK/CENPF/MAD2L1BP/DLGAP5/CCNB1/CDCA8/NUF2/ATM/SPC25/NSMCE2/RAD21/BUB1	13
GO:0044839	cell cycle G2/M phase transition	20/579	152/18888	0.131579	4.29234	7.2473	4.31456128304293e-08	6.72508791291691e-06	6.16478733439818e-06	BRCA1/AURKA/RAD51C/CCNG1/CENPF/KIF14/CDK2/NES/CCNB1/DTL/INTS3/SKP2/ATM/RAD17/CCNB2/DONSON/RAD21/CDK1/NPM1/BLM	20
GO:1905818	regulation of chromosome separation	14/579	74/18888	0.189189	6.17168	7.92676	4.64186644904121e-08	6.9337880082553e-06	6.35609958504677e-06	SPDL1/NCAPG/TTK/CENPF/MAD2L1BP/DLGAP5/CCNB1/CDCA8/NUF2/ATM/SPC25/NSMCE2/RAD21/BUB1	14
GO:0033047	regulation of mitotic sister chromatid segregation	12/579	54/18888	0.222222	7.24928	8.17794	6.50687269556642e-08	9.33085544544225e-06	8.55345539181405e-06	SPDL1/TTK/CENPF/MAD2L1BP/CCNB1/CDCA8/NUF2/ATM/SPC25/RAD21/BUB1/CDK1	12
GO:1902749	regulation of cell cycle G2/M phase transition	17/579	116/18888	0.146552	4.78078	7.26345	9.04427223785102e-08	1.24706599894984e-05	1.14316671767494e-05	BRCA1/AURKA/RAD51C/CCNG1/CENPF/KIF14/CDK2/CCNB1/DTL/INTS3/ATM/RAD17/DONSON/RAD21/CDK1/NPM1/BLM	17
GO:0010389	regulation of G2/M transition of mitotic cell cycle	16/579	104/18888	0.153846	5.01873	7.30803	1.08180775695783e-07	1.43640029951622e-05	1.31672663439467e-05	BRCA1/AURKA/RAD51C/CCNG1/CENPF/KIF14/CDK2/CCNB1/DTL/INTS3/ATM/RAD17/DONSON/RAD21/CDK1/BLM	16
GO:0051304	chromosome separation	14/579	81/18888	0.17284	5.63833	7.43931	1.52386936913389e-07	1.84670289569666e-05	1.69284487715333e-05	SPDL1/NCAPG/TTK/CENPF/MAD2L1BP/DLGAP5/CCNB1/CDCA8/NUF2/ATM/SPC25/NSMCE2/RAD21/BUB1	14
GO:0033046	negative regulation of sister chromatid segregation	11/579	48/18888	0.229167	7.47582	7.98847	1.64838194316019e-07	1.84670289569666e-05	1.69284487715333e-05	SPDL1/TTK/CENPF/MAD2L1BP/CCNB1/CDCA8/NUF2/ATM/SPC25/RAD21/BUB1	11
GO:0033048	negative regulation of mitotic sister chromatid segregation	11/579	48/18888	0.229167	7.47582	7.98847	1.64838194316019e-07	1.84670289569666e-05	1.69284487715333e-05	SPDL1/TTK/CENPF/MAD2L1BP/CCNB1/CDCA8/NUF2/ATM/SPC25/RAD21/BUB1	11
GO:0045841	negative regulation of mitotic metaphase/anaphase transition	11/579	48/18888	0.229167	7.47582	7.98847	1.64838194316019e-07	1.84670289569666e-05	1.69284487715333e-05	SPDL1/TTK/CENPF/MAD2L1BP/CCNB1/CDCA8/NUF2/ATM/SPC25/RAD21/BUB1	11
GO:2000816	negative regulation of mitotic sister chromatid separation	11/579	48/18888	0.229167	7.47582	7.98847	1.64838194316019e-07	1.84670289569666e-05	1.69284487715333e-05	SPDL1/TTK/CENPF/MAD2L1BP/CCNB1/CDCA8/NUF2/ATM/SPC25/RAD21/BUB1	11
GO:0000086	G2/M transition of mitotic cell cycle	18/579	136/18888	0.132353	4.31759	6.90488	1.86300266983281e-07	2.02389835495474e-05	1.85527729991006e-05	BRCA1/AURKA/RAD51C/CCNG1/CENPF/KIF14/CDK2/NES/CCNB1/DTL/INTS3/SKP2/ATM/RAD17/DONSON/RAD21/CDK1/BLM	18
GO:0034470	ncRNA processing	35/579	433/18888	0.0808314	2.63686	6.12756	1.96664852070781e-07	2.07365733727573e-05	1.90089061351386e-05	INTS13/WDR3/RRP15/TRNT1/RTRAF/AARS1/INTS9/DROSHA/NUP155/TSNAX/HEATR1/EMG1/OSGEPL1/NSUN5/GRSF1/ELP3/WDR12/PARN/UTP4/INTS7/INTS3/LYAR/NAF1/CDKAL1/UTP23/DCAF13/METTL18/TP53RK/TRMT10C/DALRD3/MAK16/TSEN15/METTL6/NOL7/ZNHIT3	35
GO:0051985	negative regulation of chromosome segregation	11/579	50/18888	0.22	7.17679	7.77712	2.57770801922849e-07	2.49759006727949e-05	2.28950339574149e-05	SPDL1/TTK/CENPF/MAD2L1BP/CCNB1/CDCA8/NUF2/ATM/SPC25/RAD21/BUB1	11
GO:1902100	negative regulation of metaphase/anaphase transition of cell cycle	11/579	50/18888	0.22	7.17679	7.77712	2.57770801922849e-07	2.49759006727949e-05	2.28950339574149e-05	SPDL1/TTK/CENPF/MAD2L1BP/CCNB1/CDCA8/NUF2/ATM/SPC25/RAD21/BUB1	11
GO:1905819	negative regulation of chromosome separation	11/579	50/18888	0.22	7.17679	7.77712	2.57770801922849e-07	2.49759006727949e-05	2.28950339574149e-05	SPDL1/TTK/CENPF/MAD2L1BP/CCNB1/CDCA8/NUF2/ATM/SPC25/RAD21/BUB1	11
GO:0022613	ribonucleoprotein complex biogenesis	38/579	499/18888	0.0761523	2.48422	5.97529	2.69662765587049e-07	2.54405530165676e-05	2.33209737995226e-05	WDR3/RRP15/HSP90AB1/CRNKL1/GTPBP10/PAK1IP1/DROSHA/HEATR1/GTF3A/MRPS2/SNRPB2/EIF2S2/EMG1/GNL3L/NSUN5/RBMX2/WDR12/UTP4/ZNF593/ISG20L2/LYAR/NAF1/UTP23/ATM/NOPCHAP1/MTERF3/MALSU1/DCAF13/METTL18/RUVBL1/NPM1/SF3B3/MAK16/LSM2/NOL7/MCTS1/ZNHIT3/AATF	38
GO:0044772	mitotic cell cycle phase transition	35/579	451/18888	0.0776053	2.53162	5.85441	5.17362650275655e-07	4.7557566698416e-05	4.35953088842266e-05	DBF4/BRCA1/SPDL1/AURKA/CDKN3/RAD51C/E2F3/TTK/CCNG1/CENPF/KIF14/CDK2/BTN2A2/MAD2L1BP/DLGAP5/NES/CCNB1/CDCA8/NUF2/DTL/INTS3/SKP2/CHMP7/ATM/EPS8/SPC25/RAD17/NSMCE2/CCNB2/DONSON/RAD21/BUB1/CDK1/EIF4EBP1/BLM	35
GO:0007052	mitotic spindle organization	17/579	131/18888	0.129771	4.23336	6.60384	5.41447236284775e-07	4.8527208552023e-05	4.44841650442386e-05	INTS13/AURKA/TPX2/KIF4A/KPNB1/TTK/NEK2/DLGAP5/CCNB1/CDCA8/KIF23/NUF2/CHMP7/SPC25/TNKS/CEP97/KIFC1	17
GO:0045333	cellular respiration	24/579	245/18888	0.0979592	3.1956	6.1513	5.82778540185146e-07	5.09575869893597e-05	4.67120565457773e-05	SLC25A13/MDH1/DLD/MSH2/NNT/MTFR1L/COX7C/CCNB1/SDHC/MDH2/NDUFB11/ATP5PF/UQCRB/CHCHD4/STOML2/TMEM135/COA6/UQCRFS1/CDK1/SUCLG2/UQCRH/IMMP2L/ND6/MTCO2P12	24
GO:1901991	negative regulation of mitotic cell cycle phase transition	21/579	195/18888	0.107692	3.51311	6.27304	6.29258376812688e-07	5.3030612559163e-05	4.86123680275143e-05	BRCA1/SPDL1/TTK/CCNG1/CENPF/CDK2/BTN2A2/MAD2L1BP/CCNB1/CDCA8/NUF2/DTL/INTS3/ATM/SPC25/RAD17/DONSON/RAD21/BUB1/CDK1/BLM	21
GO:1901987	regulation of cell cycle phase transition	35/579	455/18888	0.0769231	2.50937	5.7955	6.36071503499026e-07	5.3030612559163e-05	4.86123680275143e-05	DBF4/METTL13/BRCA1/SPDL1/TIPIN/AURKA/MSH2/CDC5L/RAD51C/TTK/CCNG1/CENPF/KIF14/CDK2/BTN2A2/MAD2L1BP/DLGAP5/CCNB1/CDCA8/MDC1/TIPRL/NUF2/DTL/INTS7/INTS3/ATM/SPC25/RAD17/NSMCE2/DONSON/RAD21/BUB1/CDK1/NPM1/BLM	35
GO:1902850	microtubule cytoskeleton organization involved in mitosis	19/579	164/18888	0.115854	3.77935	6.35703	7.03167260393426e-07	5.68369954498623e-05	5.21016221961301e-05	SPDL1/INTS13/AURKA/TPX2/KIF4A/KPNB1/TTK/NEK2/DLGAP5/CCNB1/CDCA8/KIF23/NUF2/CHMP7/SPC25/CDK1/TNKS/CEP97/KIFC1	19
GO:0045930	negative regulation of mitotic cell cycle	24/579	248/18888	0.0967742	3.15694	6.08037	7.2684477853048e-07	5.68369954498623e-05	5.21016221961301e-05	BRCA1/SPDL1/TIPIN/MSH2/TTK/CCNG1/CENPF/CDK2/BTN2A2/MAD2L1BP/CCNB1/CDCA8/MDC1/NUF2/DTL/INTS3/ATM/SPC25/RAD17/DONSON/RAD21/BUB1/CDK1/BLM	24
GO:0007051	spindle organization	21/579	197/18888	0.106599	3.47745	6.21598	7.45143315521207e-07	5.68369954498623e-05	5.21016221961301e-05	INTS13/ASPM/AURKA/TPX2/KIF4A/KPNB1/TTK/NEK2/DLGAP5/CCNB1/CDCA8/KIF23/NUF2/CHMP7/SPC25/CCNB2/DCAF13/TNKS/CEP97/TUBB/KIFC1	21
GO:0140013	meiotic nuclear division	21/579	197/18888	0.106599	3.47745	6.21598	7.45143315521207e-07	5.68369954498623e-05	5.21016221961301e-05	ASPM/AURKA/RAD51C/RAD51AP1/TTK/MND1/KIF18A/SGO1/PSMC3IP/TOP2A/SPIRE1/NUF2/ATM/CCNB2/RAD21/DCAF13/ZSCAN21/GPR3/MYBL1/RAD54B/PTTG3P	21
GO:0045839	negative regulation of mitotic nuclear division	11/579	56/18888	0.196429	6.40785	7.20707	8.69819061442232e-07	6.44020116388423e-05	5.90363591973767e-05	SPDL1/TTK/CENPF/MAD2L1BP/CCNB1/CDCA8/NUF2/ATM/SPC25/RAD21/BUB1	11
GO:0009060	aerobic respiration	21/579	199/18888	0.105528	3.4425	6.15965	8.8025064722546e-07	6.44020116388423e-05	5.90363591973767e-05	MDH1/DLD/MSH2/NNT/MTFR1L/COX7C/CCNB1/SDHC/MDH2/NDUFB11/ATP5PF/UQCRB/STOML2/TMEM135/COA6/UQCRFS1/CDK1/SUCLG2/UQCRH/ND6/MTCO2P12	21
GO:0007094	mitotic spindle assembly checkpoint signaling	10/579	46/18888	0.217391	7.09169	7.356	1.02196915154836e-06	7.04569116980937e-05	6.45867953670846e-05	SPDL1/TTK/CENPF/MAD2L1BP/CCNB1/CDCA8/NUF2/ATM/SPC25/BUB1	10
GO:0071173	spindle assembly checkpoint signaling	10/579	46/18888	0.217391	7.09169	7.356	1.02196915154836e-06	7.04569116980937e-05	6.45867953670846e-05	SPDL1/TTK/CENPF/MAD2L1BP/CCNB1/CDCA8/NUF2/ATM/SPC25/BUB1	10
GO:0071174	mitotic spindle checkpoint signaling	10/579	46/18888	0.217391	7.09169	7.356	1.02196915154836e-06	7.04569116980937e-05	6.45867953670846e-05	SPDL1/TTK/CENPF/MAD2L1BP/CCNB1/CDCA8/NUF2/ATM/SPC25/BUB1	10
GO:0051321	meiotic cell cycle	26/579	291/18888	0.0893471	2.91466	5.85336	1.16875337715325e-06	7.90562425866867e-05	7.24696731573474e-05	ASPM/AURKA/RAD51C/RAD51AP1/TTK/NEK2/MND1/KIF18A/CDK2/SGO1/PSMC3IP/TOP2A/SPIRE1/NUF2/ATM/CCNB2/SGO2/RAD21/DCAF13/ZSCAN21/EXO1/GPR3/MYBL1/XRCC2/RAD54B/PTTG3P	26
GO:0034502	protein localization to chromosome	16/579	124/18888	0.129032	4.20926	6.3759	1.25807465296789e-06	8.23160050434051e-05	7.54578485636088e-05	CENPQ/SPDL1/MSH2/TTK/POT1/GNL3L/MDC1/PARP1/CHMP7/CCT8/RAD21/CDK1/ESCO2/TNKS/PINX1/H4C5	16
GO:0031577	spindle checkpoint signaling	10/579	47/18888	0.212766	6.9408	7.25154	1.26286758086117e-06	8.23160050434051e-05	7.54578485636088e-05	SPDL1/TTK/CENPF/MAD2L1BP/CCNB1/CDCA8/NUF2/ATM/SPC25/BUB1	10
GO:2001252	positive regulation of chromosome organization	15/579	110/18888	0.136364	4.44842	6.45031	1.32598278564903e-06	8.4450343710872e-05	7.74143648433802e-05	NCAPG/NEK2/CDK2/MAD2L1BP/POT1/PARN/NAF1/ATM/CCT8/NSMCE2/RAD21/BUB1/CDK1/TNKS/RUVBL1	15
GO:0034508	centromere complex assembly	8/579	28/18888	0.285714	9.3205	7.83513	1.34272513013102e-06	8.4450343710872e-05	7.74143648433802e-05	CENPI/CENPF/CENPK/HJURP/DLGAP5/ITGB3BP/MIS18A/CENPN	8
GO:0006260	DNA replication	25/579	278/18888	0.0899281	2.93361	5.77573	1.6651893587256e-06	0.000102926	9.43506565869568e-05	DBF4/BRCA1/POLB/TIPIN/DNAJA3/RPA3/GMNN/CDK2/WRNIP1/MGME1/GINS2/DSCC1/DTL/PARP1/PRIM2/GINS4/RAD17/DONSON/CHAF1B/RFC4/CDK1/POLH/ESCO2/RUVBL1/BLM	25
GO:0000723	telomere maintenance	18/579	158/18888	0.113924	3.7164	6.09737	1.758187108966e-06	0.000106832	9.79314924922723e-05	HSP90AB1/RPA3/RAD51C/NEK2/POT1/GNL3L/PARN/PARP1/NAF1/ATM/CCT8/NSMCE2/NSMCE1/TNKS/EXO1/RUVBL1/BLM/PINX1	18
GO:0007080	mitotic metaphase chromosome alignment	11/579	60/18888	0.183333	5.98066	6.87145	1.79159625408325e-06	0.000107048	9.81291843025951e-05	SPDL1/KPNB1/KIF14/KIF18A/CCNB1/CDCA8/NUF2/CHMP7/SKA3/KIFC1/PINX1	11
GO:0042254	ribosome biogenesis	27/579	319/18888	0.0846395	2.76109	5.64119	2.07356315295254e-06	0.000121864	0.000111711	WDR3/RRP15/GTPBP10/PAK1IP1/DROSHA/HEATR1/GTF3A/MRPS2/EMG1/GNL3L/NSUN5/WDR12/UTP4/ZNF593/ISG20L2/LYAR/NAF1/UTP23/MTERF3/MALSU1/DCAF13/METTL18/NPM1/MAK16/NOL7/ZNHIT3/AATF	27
GO:0033108	mitochondrial respiratory chain complex assembly	14/579	101/18888	0.138614	4.52183	6.31086	2.44291164238757e-06	0.000141255	0.000129487	LYRM2/UQCC1/NDUFAF4/NDUFB11/AIFM1/CHCHD4/NDUFAF2/UQCC5/UQCRFS1/CHCHD7/TMEM126B/IMMP2L/SDHAF3/ND6	14
GO:0051983	regulation of chromosome segregation	16/579	131/18888	0.122137	3.98434	6.09523	2.62947156478353e-06	0.000149629	0.000137163	SPDL1/RAD18/NCAPG/TTK/CENPF/MAD2L1BP/DLGAP5/CCNB1/CDCA8/NUF2/ATM/SPC25/NSMCE2/RAD21/BUB1/CDK1	16
GO:0051783	regulation of nuclear division	17/579	147/18888	0.115646	3.77258	6.00116	2.75977028606178e-06	0.00015459	0.000141711	SPDL1/AURKA/RAD51AP1/TTK/NEK2/CENPF/MAD2L1BP/DLGAP5/CCNB1/CDCA8/NUF2/ATM/SPC25/NSMCE2/RAD21/BUB1/GPR3	17
GO:0051784	negative regulation of nuclear division	11/579	63/18888	0.174603	5.69586	6.63906	2.96232017762286e-06	0.000163383	0.000149771	SPDL1/TTK/CENPF/MAD2L1BP/CCNB1/CDCA8/NUF2/ATM/SPC25/RAD21/BUB1	11
GO:0007088	regulation of mitotic nuclear division	15/579	118/18888	0.127119	4.14683	6.09777	3.25627012547976e-06	0.000176875	0.000162138	SPDL1/AURKA/TTK/NEK2/CENPF/MAD2L1BP/DLGAP5/CCNB1/CDCA8/NUF2/ATM/SPC25/NSMCE2/RAD21/BUB1	15
GO:0033045	regulation of sister chromatid segregation	14/579	104/18888	0.134615	4.39139	6.16721	3.48075130979708e-06	0.000183946	0.000168621	SPDL1/TTK/CENPF/MAD2L1BP/DLGAP5/CCNB1/CDCA8/NUF2/ATM/SPC25/NSMCE2/RAD21/BUB1/CDK1	14
GO:0030071	regulation of mitotic metaphase/anaphase transition	13/579	90/18888	0.144444	4.71203	6.2772	3.48907797943015e-06	0.000183946	0.000168621	SPDL1/TTK/CENPF/MAD2L1BP/DLGAP5/CCNB1/CDCA8/NUF2/ATM/SPC25/NSMCE2/RAD21/BUB1	13
GO:1903046	meiotic cell cycle process	21/579	218/18888	0.0963303	3.14246	5.65793	3.83682499974298e-06	0.000199348	0.000182739	ASPM/AURKA/RAD51C/RAD51AP1/TTK/MND1/KIF18A/SGO1/PSMC3IP/TOP2A/SPIRE1/NUF2/ATM/CCNB2/RAD21/DCAF13/ZSCAN21/GPR3/MYBL1/RAD54B/PTTG3P	21
GO:0006399	tRNA metabolic process	20/579	202/18888	0.0990099	3.22988	5.66614	4.28659498679969e-06	0.000219535	0.000201244	IARS2/TRNT1/RTRAF/AARS1/POLR2F/FARSB/DARS2/GTF3C3/OSGEPL1/GRSF1/ELP3/EPRS1/TARS2/CDKAL1/POLR3D/TP53RK/TRMT10C/DALRD3/TSEN15/METTL6	20
GO:0140694	non-membrane-bounded organelle assembly	31/579	413/18888	0.0750605	2.44861	5.29324	4.61260955984254e-06	0.000232904	0.0002135	BRCA1/ASPM/AURKA/TPX2/KIF4A/USP10/KPNB1/FXR1/NEK2/CENPF/MRPS2/CENPK/CDK2/DLGAP5/CDCA8/TMOD1/KIF23/DIAPH3/CHMP7/MTERF3/CCNB2/CCDC78/DCAF13/CFL2/LSM3/TNKS/NPM1/CEP97/TUBB/WNK3/KIFC1	31
GO:1902099	regulation of metaphase/anaphase transition of cell cycle	13/579	93/18888	0.139785	4.56003	6.12016	5.06719140867011e-06	0.000252304	0.000231283	SPDL1/TTK/CENPF/MAD2L1BP/DLGAP5/CCNB1/CDCA8/NUF2/ATM/SPC25/NSMCE2/RAD21/BUB1	13
GO:0007091	metaphase/anaphase transition of mitotic cell cycle	13/579	94/18888	0.138298	4.51152	6.06929	5.71828543150629e-06	0.000280199	0.000256854	SPDL1/TTK/CENPF/MAD2L1BP/DLGAP5/CCNB1/CDCA8/NUF2/ATM/SPC25/NSMCE2/RAD21/BUB1	13
GO:0031055	chromatin remodeling at centromere	5/579	10/18888	0.5	16.3109	8.61213	5.90115670837776e-06	0.000280199	0.000256854	CENPI/HJURP/ITGB3BP/MIS18A/CENPN	5
GO:0034080	CENP-A containing chromatin assembly	5/579	10/18888	0.5	16.3109	8.61213	5.90115670837776e-06	0.000280199	0.000256854	CENPI/HJURP/ITGB3BP/MIS18A/CENPN	5
GO:0032200	telomere organization	19/579	189/18888	0.100529	3.27944	5.60064	5.94006258982201e-06	0.000280199	0.000256854	HSP90AB1/RPA3/RAD51C/NEK2/POT1/GNL3L/PARN/PARP1/NAF1/ATM/CCT8/NSMCE2/NSMCE1/TNKS/EXO1/RUVBL1/BLM/PINX1/H4C5	19
GO:0000077	DNA damage checkpoint signaling	15/579	125/18888	0.12	3.91461	5.81397	6.70012047602736e-06	0.000311947	0.000285957	BRCA1/TIPIN/MSH2/CDC5L/CCNG1/CDK2/MDC1/TIPRL/DTL/INTS7/ATM/RAD17/DONSON/CDK1/BLM	15
GO:0071897	DNA biosynthetic process	19/579	192/18888	0.0989583	3.2282	5.51846	7.47009696881987e-06	0.000343337	0.000314732	POLB/HSP90AB1/USP10/NEK2/CENPF/WRNIP1/POT1/GNL3L/DSCC1/PARN/DTL/NAF1/ATM/CCT8/RCHY1/RFC4/POLH/TNKS/PINX1	19
GO:0044784	metaphase/anaphase transition of cell cycle	13/579	97/18888	0.134021	4.37199	5.92087	8.13653064844691e-06	0.000366876	0.00033631	SPDL1/TTK/CENPF/MAD2L1BP/DLGAP5/CCNB1/CDCA8/NUF2/ATM/SPC25/NSMCE2/RAD21/BUB1	13
GO:0000724	double-strand break repair via homologous recombination	18/579	176/18888	0.102273	3.33632	5.53753	8.18691788618441e-06	0.000366876	0.00033631	BRCA1/RPA3/RAD51C/RAD51AP1/GINS2/INTS3/PARP1/GINS4/ATM/NSMCE2/VPS72/RAD21/NSMCE1/RUVBL1/FANCB/XRCC2/RAD54B/BLM	18
GO:0006261	DNA-templated DNA replication	17/579	160/18888	0.10625	3.46606	5.57066	8.74973004797053e-06	0.000387257	0.000354992	DBF4/BRCA1/POLB/TIPIN/DNAJA3/GMNN/CDK2/WRNIP1/MGME1/GINS2/DSCC1/PARP1/PRIM2/GINS4/DONSON/RFC4/BLM	17
GO:0044773	mitotic DNA damage checkpoint signaling	12/579	84/18888	0.142857	4.66025	5.9788	9.28337639183274e-06	0.000405865	0.00037205	BRCA1/TIPIN/MSH2/CCNG1/CDK2/MDC1/DTL/ATM/RAD17/DONSON/CDK1/BLM	12
GO:0051225	spindle assembly	15/579	129/18888	0.116279	3.79323	5.66089	9.87763937368501e-06	0.000426643	0.000391097	ASPM/AURKA/TPX2/KIF4A/KPNB1/NEK2/CDCA8/KIF23/CHMP7/CCNB2/DCAF13/TNKS/CEP97/TUBB/KIFC1	15
GO:0000725	recombinational repair	18/579	181/18888	0.0994475	3.24415	5.39483	1.20715939286144e-05	0.000515198	0.000472275	BRCA1/RPA3/RAD51C/RAD51AP1/GINS2/INTS3/PARP1/GINS4/ATM/NSMCE2/VPS72/RAD21/NSMCE1/RUVBL1/FANCB/XRCC2/RAD54B/BLM	18
GO:0006119	oxidative phosphorylation	16/579	148/18888	0.108108	3.52668	5.48762	1.28459477200389e-05	0.000541797	0.000496657	DLD/MSH2/COX7C/CCNB1/SDHC/NDUFB11/ATP5PF/UQCRB/STOML2/TMEM135/COA6/UQCRFS1/CDK1/UQCRH/ND6/MTCO2P12	16
GO:0044774	mitotic DNA integrity checkpoint signaling	12/579	88/18888	0.136364	4.44842	5.76596	1.50966492703141e-05	0.00062932	0.000576888	BRCA1/TIPIN/MSH2/CCNG1/CDK2/MDC1/DTL/ATM/RAD17/DONSON/CDK1/BLM	12
GO:0031570	DNA integrity checkpoint signaling	15/579	134/18888	0.11194	3.65169	5.47793	1.56877735452424e-05	0.000646444	0.000592586	BRCA1/TIPIN/MSH2/CDC5L/CCNG1/CDK2/MDC1/TIPRL/DTL/INTS7/ATM/RAD17/DONSON/CDK1/BLM	15
GO:0006310	DNA recombination	26/579	339/18888	0.0766962	2.50196	4.96235	1.85483062654421e-05	0.000755633	0.000692677	BRCA1/POLB/MSH2/RPA3/RAD51C/RAD51AP1/MND1/GINS2/PSMC3IP/TOP2A/INTS3/PARP1/HSPD1/GINS4/ATM/NSMCE2/VPS72/RAD21/NSMCE1/EXO1/RUVBL1/FANCB/KPNA2/XRCC2/RAD54B/BLM	26
GO:1904356	regulation of telomere maintenance via telomere lengthening	10/579	63/18888	0.15873	5.17806	5.90698	2.0068058246234e-05	0.000807553	0.000740272	NEK2/POT1/GNL3L/PARN/PARP1/NAF1/ATM/CCT8/TNKS/PINX1	10
GO:0042770	signal transduction in response to DNA damage	18/579	188/18888	0.0957447	3.12336	5.2032	2.0273291879065e-05	0.000807553	0.000740272	BRCA1/TIPIN/MSH2/CDC5L/USP10/CCNG1/CDK2/MDC1/TIPRL/DTL/INTS7/ATM/RAD17/DONSON/CDK1/NPM1/BLM/SPRED2	18
GO:0006626	protein targeting to mitochondrion	13/579	106/18888	0.122642	4.00078	5.50941	2.16052665745449e-05	0.000841901	0.000771758	TIMM9/PMPCB/SAE1/HAX1/HSPD1/TOMM70/AIFM1/BAG4/CHCHD4/ARIH2/IMMP2L/TOMM7/UBL5	13
GO:0032204	regulation of telomere maintenance	13/579	106/18888	0.122642	4.00078	5.50941	2.16052665745449e-05	0.000841901	0.000771758	NEK2/POT1/GNL3L/PARN/PARP1/NAF1/ATM/CCT8/NSMCE2/NSMCE1/TNKS/RUVBL1/PINX1	13
GO:0008608	attachment of spindle microtubules to kinetochore	9/579	52/18888	0.173077	5.64607	5.96598	2.54772957795008e-05	0.000982109	0.000900284	NEK2/NSL1/SGO1/CCNB1/CDCA8/NUF2/DSN1/SPC25/SKA3	9
GO:0032508	DNA duplex unwinding	11/579	79/18888	0.139241	4.54227	5.61049	2.79202648524659e-05	0.00106483	0.000976115	WRNIP1/POT1/GINS2/TOP2A/CHD1L/DSCC1/GINS4/RFC4/RUVBL1/RAD54B/BLM	11
GO:0044818	mitotic G2/M transition checkpoint	9/579	53/18888	0.169811	5.53954	5.88513	2.98640505138434e-05	0.00112697	0.00103308	BRCA1/CCNG1/DTL/INTS3/ATM/RAD17/DONSON/CDK1/BLM	9
GO:0007064	mitotic sister chromatid cohesion	7/579	31/18888	0.225806	7.3662	6.30832	3.39853033930437e-05	0.00126914	0.0011634	SGO1/DSCC1/NSMCE2/RAD21/BUB1/ESCO2/TNKS	7
GO:0010972	negative regulation of G2/M transition of mitotic cell cycle	10/579	68/18888	0.147059	4.79732	5.57841	3.97989722556e-05	0.00147092	0.00134837	BRCA1/CCNG1/DTL/INTS3/ATM/RAD17/DONSON/RAD21/CDK1/BLM	10
GO:0032210	regulation of telomere maintenance via telomerase	9/579	55/18888	0.163636	5.33811	5.72941	4.05779288837952e-05	0.00148441	0.00136073	NEK2/POT1/GNL3L/PARN/NAF1/ATM/CCT8/TNKS/PINX1	9
GO:1901990	regulation of mitotic cell cycle phase transition	26/579	356/18888	0.0730337	2.38249	4.68289	4.27408114550055e-05	0.00154774	0.00141879	BRCA1/SPDL1/AURKA/RAD51C/TTK/CCNG1/CENPF/KIF14/CDK2/BTN2A2/MAD2L1BP/DLGAP5/CCNB1/CDCA8/NUF2/DTL/INTS3/ATM/SPC25/RAD17/NSMCE2/DONSON/RAD21/BUB1/CDK1/BLM	26
GO:0010833	telomere maintenance via telomere lengthening	11/579	83/18888	0.13253	4.32337	5.39596	4.46554348815791e-05	0.0016009	0.00146752	HSP90AB1/NEK2/POT1/GNL3L/PARN/PARP1/NAF1/ATM/CCT8/TNKS/PINX1	11
GO:1902750	negative regulation of cell cycle G2/M phase transition	10/579	70/18888	0.142857	4.66025	5.45584	5.140367389028e-05	0.00180669	0.00165616	BRCA1/CCNG1/DTL/INTS3/ATM/RAD17/DONSON/RAD21/CDK1/BLM	10
GO:2000573	positive regulation of DNA biosynthetic process	10/579	70/18888	0.142857	4.66025	5.45584	5.140367389028e-05	0.00180669	0.00165616	HSP90AB1/NEK2/POT1/DSCC1/PARN/NAF1/ATM/CCT8/RFC4/TNKS	10
GO:0032392	DNA geometric change	11/579	85/18888	0.129412	4.22164	5.29372	5.58530247098708e-05	0.00194401	0.00178205	WRNIP1/POT1/GINS2/TOP2A/CHD1L/DSCC1/GINS4/RFC4/RUVBL1/RAD54B/BLM	11
GO:0007004	telomere maintenance via telomerase	10/579	71/18888	0.140845	4.59461	5.39628	5.82125354850883e-05	0.00200665	0.00183947	HSP90AB1/NEK2/POT1/GNL3L/PARN/NAF1/ATM/CCT8/TNKS/PINX1	10
GO:0072522	purine-containing compound biosynthetic process	21/579	264/18888	0.0795455	2.59491	4.64078	6.90736272018656e-05	0.00235837	0.00216188	AK2/SLC25A13/ADSS2/DLD/MTHFD1/ACSL3/PPAT/PPT1/NME7/SDHC/PARP1/MMUT/NDUFB11/NADK2/ATP5PF/GART/STOML2/HACD1/ADAL/NMNAT1/ND6	21
GO:0007062	sister chromatid cohesion	9/579	59/18888	0.152542	4.9762	5.43963	7.19251800894726e-05	0.00243256	0.00222989	RAD51C/SGO1/DSCC1/NSMCE2/SGO2/RAD21/BUB1/ESCO2/TNKS	9
GO:0006301	postreplication repair	7/579	35/18888	0.2	6.52435	5.81719	7.8143615775185e-05	0.00259393	0.00237782	BRCA1/RAD18/MSH2/USP10/DTL/RCHY1/POLH	7
GO:0032212	positive regulation of telomere maintenance via telomerase	7/579	35/18888	0.2	6.52435	5.81719	7.8143615775185e-05	0.00259393	0.00237782	NEK2/POT1/PARN/NAF1/ATM/CCT8/TNKS	7
GO:0072655	establishment of protein localization to mitochondrion	13/579	120/18888	0.108333	3.53402	4.952	8.04898233399357e-05	0.0026473	0.00242674	TIMM9/PMPCB/SAE1/HAX1/HSPD1/TOMM70/AIFM1/BAG4/CHCHD4/ARIH2/IMMP2L/TOMM7/UBL5	13
GO:0009152	purine ribonucleotide biosynthetic process	18/579	211/18888	0.0853081	2.7829	4.6313	9.28321283911346e-05	0.00302548	0.00277342	AK2/SLC25A13/ADSS2/DLD/MTHFD1/ACSL3/PPAT/PPT1/NME7/SDHC/PARP1/MMUT/NDUFB11/ATP5PF/GART/STOML2/HACD1/ND6	18
GO:0032790	ribosome disassembly	7/579	36/18888	0.194444	6.34312	5.70632	9.44643153529843e-05	0.00304151	0.0027881	RNF14/TRNT1/USP10/KLHDC10/RCHY1/MRPL58/MCTS1	7
GO:0090329	regulation of DNA-templated DNA replication	8/579	48/18888	0.166667	5.43696	5.47336	9.50206017714539e-05	0.00304151	0.0027881	DBF4/TIPIN/GMNN/CDK2/WRNIP1/DSCC1/RFC4/BLM	8
GO:0006302	double-strand break repair	23/579	312/18888	0.0737179	2.40481	4.44946	0.0001015	0.00322015	0.00295186	BRCA1/POLB/MSH2/RPA3/RAD51C/RAD51AP1/POT1/GINS2/SPIRE1/INTS3/PARP1/GINS4/ATM/NSMCE2/VPS72/RAD21/NSMCE1/ESCO2/RUVBL1/FANCB/XRCC2/RAD54B/BLM	23
GO:0022904	respiratory electron transport chain	13/579	123/18888	0.105691	3.44783	4.84337	0.00010382	0.00326486	0.00299285	SLC25A13/DLD/COX7C/CCNB1/SDHC/UQCRB/COA6/UQCRFS1/CDK1/UQCRH/IMMP2L/ND6/MTCO2P12	13
GO:0007095	mitotic G2 DNA damage checkpoint signaling	7/579	37/18888	0.189189	6.17168	5.59956	0.000113455	0.00353683	0.00324216	BRCA1/CCNG1/DTL/ATM/DONSON/CDK1/BLM	7
GO:0071103	DNA conformation change	11/579	92/18888	0.119565	3.90043	4.9592	0.00011602	0.00358561	0.00328688	WRNIP1/POT1/GINS2/TOP2A/CHD1L/DSCC1/GINS4/RFC4/RUVBL1/RAD54B/BLM	11
GO:0006520	amino acid metabolic process	22/579	295/18888	0.0745763	2.43281	4.41076	0.00012083	0.00370236	0.0033939	SLC25A13/ADSS2/IARS2/TYR/AARS1/DLD/GCAT/MTHFD1/SMS/HIBADH/FARSB/DARS2/PPAT/EPRS1/TARS2/MMUT/AASDHPPT/GART/SLC25A44/DALRD3/SEPHS2/DHFR	22
GO:0045132	meiotic chromosome segregation	11/579	93/18888	0.11828	3.85849	4.91411	0.000128008	0.00387718	0.00355416	ASPM/AURKA/TTK/MND1/SGO1/PSMC3IP/NUF2/ATM/CCNB2/DCAF13/PTTG3P	11
GO:0015980	energy derivation by oxidation of organic compounds	24/579	338/18888	0.0710059	2.31634	4.34252	0.000128699	0.00387718	0.00355416	SLC25A13/MDH1/DLD/MSH2/NNT/MTFR1L/COX7C/CCNB1/SDHC/MDH2/NDUFB11/ATP5PF/UQCRB/CHCHD4/STOML2/TMEM135/COA6/UQCRFS1/CDK1/SUCLG2/UQCRH/IMMP2L/ND6/MTCO2P12	24
GO:0006164	purine nucleotide biosynthetic process	20/579	256/18888	0.078125	2.54858	4.4362	0.000130514	0.00388024	0.00355696	AK2/SLC25A13/ADSS2/DLD/MTHFD1/ACSL3/PPAT/PPT1/NME7/SDHC/PARP1/MMUT/NDUFB11/NADK2/ATP5PF/GART/STOML2/HACD1/NMNAT1/ND6	20
GO:0006278	RNA-templated DNA biosynthetic process	10/579	78/18888	0.128205	4.18228	5.00817	0.000130965	0.00388024	0.00355696	HSP90AB1/NEK2/POT1/GNL3L/PARN/NAF1/ATM/CCT8/TNKS/PINX1	10
GO:1904358	positive regulation of telomere maintenance via telomere lengthening	7/579	38/18888	0.184211	6.00927	5.49666	0.000135433	0.00397974	0.00364817	NEK2/POT1/PARN/NAF1/ATM/CCT8/TNKS	7
GO:0051984	positive regulation of chromosome segregation	6/579	27/18888	0.222222	7.24928	5.77854	0.000138115	0.00402555	0.00369016	RAD18/NCAPG/MAD2L1BP/CCNB1/CDCA8/CDK1	6
GO:0070585	protein localization to mitochondrion	13/579	127/18888	0.102362	3.33924	4.70366	0.000143858	0.00415912	0.00381261	TIMM9/PMPCB/SAE1/HAX1/HSPD1/TOMM70/AIFM1/BAG4/CHCHD4/ARIH2/IMMP2L/TOMM7/UBL5	13
GO:0007143	female meiotic nuclear division	7/579	39/18888	0.179487	5.85519	5.39738	0.000160741	0.00458961	0.00420722	AURKA/TTK/TOP2A/SPIRE1/ATM/CCNB2/DCAF13	7
GO:0051054	positive regulation of DNA metabolic process	22/579	301/18888	0.0730897	2.38431	4.30529	0.000161308	0.00458961	0.00420722	DBF4/BRCA1/MSH2/HSP90AB1/RAD51AP1/NEK2/CDK2/POT1/SPIRE1/DSCC1/PARN/PARP1/NAF1/PRIM2/ATM/CCT8/VPS72/RFC4/CDK1/TNKS/RUVBL1/FANCB	22
GO:0007127	meiosis I	13/579	131/18888	0.0992366	3.23727	4.56943	0.000196531	0.00554775	0.00508554	AURKA/RAD51C/RAD51AP1/MND1/PSMC3IP/TOP2A/ATM/CCNB2/RAD21/ZSCAN21/MYBL1/RAD54B/PTTG3P	13
GO:0072344	rescue of stalled ribosome	6/579	29/18888	0.206897	6.74933	5.50992	0.00021039	0.00589255	0.00540162	RNF14/TRNT1/USP10/KLHDC10/RCHY1/MRPL58	6
GO:2000278	regulation of DNA biosynthetic process	12/579	115/18888	0.104348	3.40401	4.5984	0.000214391	0.00595807	0.00546167	HSP90AB1/NEK2/POT1/GNL3L/DSCC1/PARN/NAF1/ATM/CCT8/RFC4/TNKS/PINX1	12
GO:0009260	ribonucleotide biosynthetic process	18/579	226/18888	0.079646	2.59819	4.29826	0.000220195	0.00604639	0.00554263	AK2/SLC25A13/ADSS2/DLD/MTHFD1/ACSL3/PPAT/PPT1/NME7/SDHC/PARP1/MMUT/NDUFB11/ATP5PF/GART/STOML2/HACD1/ND6	18
GO:0035825	homologous recombination	9/579	68/18888	0.132353	4.31759	4.87366	0.000220942	0.00604639	0.00554263	BRCA1/RAD51C/RAD51AP1/MND1/PSMC3IP/TOP2A/ATM/RAD21/RAD54B	9
GO:0006418	tRNA aminoacylation for protein translation	7/579	41/18888	0.170732	5.56957	5.20876	0.000222825	0.00605174	0.00554754	IARS2/AARS1/FARSB/DARS2/EPRS1/TARS2/DALRD3	7
GO:0042773	ATP synthesis coupled electron transport	11/579	102/18888	0.107843	3.51803	4.53454	0.000292031	0.00781293	0.007162	DLD/COX7C/CCNB1/SDHC/UQCRB/COA6/UQCRFS1/CDK1/UQCRH/ND6/MTCO2P12	11
GO:0042775	mitochondrial ATP synthesis coupled electron transport	11/579	102/18888	0.107843	3.51803	4.53454	0.000292031	0.00781293	0.007162	DLD/COX7C/CCNB1/SDHC/UQCRB/COA6/UQCRFS1/CDK1/UQCRH/ND6/MTCO2P12	11
GO:0046390	ribose phosphate biosynthetic process	18/579	233/18888	0.0772532	2.52014	4.15194	0.000319796	0.00849236	0.00778482	AK2/SLC25A13/ADSS2/DLD/MTHFD1/ACSL3/PPAT/PPT1/NME7/SDHC/PARP1/MMUT/NDUFB11/ATP5PF/GART/STOML2/HACD1/ND6	18
GO:0043039	tRNA aminoacylation	7/579	44/18888	0.159091	5.18983	4.94794	0.000350821	0.00910313	0.0083447	IARS2/AARS1/FARSB/DARS2/EPRS1/TARS2/DALRD3	7
GO:0051972	regulation of telomerase activity	7/579	44/18888	0.159091	5.18983	4.94794	0.000350821	0.00910313	0.0083447	HSP90AB1/NEK2/POT1/PARN/NAF1/TNKS/PINX1	7
GO:0061982	meiosis I cell cycle process	13/579	139/18888	0.0935252	3.05096	4.31582	0.000352768	0.00910313	0.0083447	AURKA/RAD51C/RAD51AP1/MND1/PSMC3IP/TOP2A/ATM/CCNB2/RAD21/ZSCAN21/MYBL1/RAD54B/PTTG3P	13
GO:0000491	small nucleolar ribonucleoprotein complex assembly	4/579	12/18888	0.333333	10.8739	6.08434	0.000355492	0.00910313	0.0083447	NAF1/NOPCHAP1/RUVBL1/ZNHIT3	4
GO:0090306	meiotic spindle assembly	4/579	12/18888	0.333333	10.8739	6.08434	0.000355492	0.00910313	0.0083447	ASPM/AURKA/CCNB2/DCAF13	4
GO:0090307	mitotic spindle assembly	9/579	73/18888	0.123288	4.02186	4.60015	0.000380138	0.0096652	0.00885995	TPX2/KIF4A/KPNB1/NEK2/CDCA8/KIF23/CHMP7/CEP97/KIFC1	9
GO:0043038	amino acid activation	7/579	45/18888	0.155556	5.0745	4.86624	0.000404607	0.0101435	0.00929836	IARS2/AARS1/FARSB/DARS2/EPRS1/TARS2/DALRD3	7
GO:1903214	regulation of protein targeting to mitochondrion	7/579	45/18888	0.155556	5.0745	4.86624	0.000404607	0.0101435	0.00929836	SAE1/HAX1/TOMM70/BAG4/ARIH2/TOMM7/UBL5	7
GO:0051053	negative regulation of DNA metabolic process	13/579	142/18888	0.0915493	2.9865	4.22539	0.000433889	0.010802	0.00990205	TIPIN/MSH2/GMNN/POT1/GNL3L/PARP1/ATM/RAD17/TNKS/NMNAT1/FANCB/BLM/PINX1	13
GO:0051973	positive regulation of telomerase activity	6/579	33/18888	0.181818	5.93123	5.04182	0.000442098	0.0109305	0.0100198	HSP90AB1/NEK2/POT1/PARN/NAF1/TNKS	6
GO:0065004	protein-DNA complex assembly	18/579	240/18888	0.075	2.44663	4.01085	0.000456444	0.0112079	0.0102741	TAF11/CENPI/TAF6/RAD51C/GMNN/CENPF/CENPK/HJURP/DLGAP5/ITGB3BP/MIS18A/CHAF1B/CENPN/H2BC4/NPM1/DAXX/H4C5/H2BC7	18
GO:0007131	reciprocal meiotic recombination	8/579	60/18888	0.133333	4.34957	4.62116	0.000466942	0.0113107	0.0103684	RAD51C/RAD51AP1/MND1/PSMC3IP/TOP2A/ATM/RAD21/RAD54B	8
GO:0140527	reciprocal homologous recombination	8/579	60/18888	0.133333	4.34957	4.62116	0.000466942	0.0113107	0.0103684	RAD51C/RAD51AP1/MND1/PSMC3IP/TOP2A/ATM/RAD21/RAD54B	8
GO:0034086	maintenance of sister chromatid cohesion	4/579	13/18888	0.307692	10.0375	5.79647	0.000501082	0.0119758	0.0109781	DSCC1/NSMCE2/BUB1/TNKS	4
GO:0034088	maintenance of mitotic sister chromatid cohesion	4/579	13/18888	0.307692	10.0375	5.79647	0.000501082	0.0119758	0.0109781	DSCC1/NSMCE2/BUB1/TNKS	4
GO:1903747	regulation of establishment of protein localization to mitochondrion	7/579	47/18888	0.148936	4.85856	4.70989	0.000531885	0.0126279	0.0115758	SAE1/HAX1/TOMM70/BAG4/ARIH2/TOMM7/UBL5	7
GO:0006275	regulation of DNA replication	12/579	128/18888	0.09375	3.05829	4.15512	0.000576055	0.0135866	0.0124546	DBF4/TIPIN/GMNN/CDK2/WRNIP1/DSCC1/RAD17/RFC4/CDK1/ESCO2/RUVBL1/BLM	12
GO:0016072	rRNA metabolic process	19/579	266/18888	0.0714286	2.33013	3.88516	0.000586043	0.0137318	0.0125877	WDR3/RRP15/DROSHA/GTF3C3/HEATR1/GTF3A/POLR1B/EMG1/NSUN5/WDR12/UTP4/LYAR/NAF1/UTP23/DCAF13/METTL18/MAK16/NOL7/ZNHIT3	19
GO:0042159	lipoprotein catabolic process	4/579	14/18888	0.285714	9.3205	5.53822	0.000684583	0.0158337	0.0145145	PPT1/LYPLAL1/ABHD10/ATM	4
GO:0051177	meiotic sister chromatid cohesion	4/579	14/18888	0.285714	9.3205	5.53822	0.000684583	0.0158337	0.0145145	RAD51C/SGO2/RAD21/BUB1	4
GO:0051656	establishment of organelle localization	28/579	472/18888	0.059322	1.93519	3.65899	0.000713897	0.01632	0.0149603	STARD3NL/CENPQ/SPDL1/DTNBP1/TMEM230/KPNB1/TRAK2/KLHL12/NEK2/NSL1/CENPF/KIF14/KIF18A/SGO1/CCNB1/SPIRE1/CDCA8/NUF2/SNAPIN/CHMP7/ATM/DSN1/SPC25/SKA3/NPM1/HSBP1/KIFC1/PINX1	28
GO:1990542	mitochondrial transmembrane transport	10/579	96/18888	0.104167	3.3981	4.18895	0.000718331	0.01632	0.0149603	SLC25A13/SLC25A40/SLC25A15/PMPCB/MRS2/HSPD1/TOMM70/AIFM1/CHCHD4/TOMM7	10
GO:0032205	negative regulation of telomere maintenance	6/579	36/18888	0.166667	5.43696	4.73856	0.000719265	0.01632	0.0149603	POT1/GNL3L/PARP1/ATM/TNKS/PINX1	6
GO:0009165	nucleotide biosynthetic process	20/579	293/18888	0.0682594	2.22674	3.76337	0.000752448	0.0169656	0.0155521	AK2/SLC25A13/ADSS2/DLD/MTHFD1/ACSL3/PPAT/PPT1/NME7/SDHC/PARP1/MMUT/NDUFB11/NADK2/ATP5PF/GART/STOML2/HACD1/NMNAT1/ND6	20
GO:0046474	glycerophospholipid biosynthetic process	16/579	210/18888	0.0761905	2.48547	3.84943	0.000783881	0.0175638	0.0161005	PIGH/PIGU/BPNT2/GNPAT/GPAM/ACSL3/IMPA1/ETNK1/PIGM/ATM/AGPAT5/BPNT1/DPM3/PIGP/INPP5F/AGPAT1	16
GO:1901293	nucleoside phosphate biosynthetic process	20/579	295/18888	0.0677966	2.21164	3.72992	0.000818541	0.0182265	0.016708	AK2/SLC25A13/ADSS2/DLD/MTHFD1/ACSL3/PPAT/PPT1/NME7/SDHC/PARP1/MMUT/NDUFB11/NADK2/ATP5PF/GART/STOML2/HACD1/NMNAT1/ND6	20
GO:0008654	phospholipid biosynthetic process	18/579	253/18888	0.0711462	2.32092	3.76148	0.000846917	0.018742	0.0171805	TMEM38B/PIGH/PIGU/BPNT2/GNPAT/GPAM/LPGAT1/ACSL3/IMPA1/ETNK1/PIGM/ATM/AGPAT5/BPNT1/DPM3/PIGP/INPP5F/AGPAT1	18
GO:0008033	tRNA processing	12/579	134/18888	0.0895522	2.92135	3.96918	0.000867045	0.0190697	0.0174809	TRNT1/RTRAF/AARS1/OSGEPL1/GRSF1/ELP3/CDKAL1/TP53RK/TRMT10C/DALRD3/TSEN15/METTL6	12
GO:0034501	protein localization to kinetochore	4/579	15/18888	0.266667	8.69914	5.30464	0.000911014	0.0197939	0.0181447	CENPQ/SPDL1/TTK/CDK1	4
GO:1903083	protein localization to condensed chromosome	4/579	15/18888	0.266667	8.69914	5.30464	0.000911014	0.0197939	0.0181447	CENPQ/SPDL1/TTK/CDK1	4
GO:0022900	electron transport chain	14/579	175/18888	0.08	2.60974	3.80445	0.0010236	0.022106	0.0202642	SLC25A13/DLD/GSR/COX7C/CCNB1/SDHC/UQCRB/COA6/UQCRFS1/CDK1/UQCRH/IMMP2L/ND6/MTCO2P12	14
GO:0000959	mitochondrial RNA metabolic process	7/579	53/18888	0.132075	4.30853	4.28923	0.00111288	0.0238902	0.0218998	TRNT1/DARS2/SLIRP/GRSF1/TARS2/MTERF3/TRMT10C	7
GO:0042157	lipoprotein metabolic process	12/579	139/18888	0.0863309	2.81627	3.82196	0.00119494	0.0254518	0.0233313	PIGH/PIGU/SELENOK/RAB3GAP2/ATG4C/PPT1/PIGM/LYPLAL1/ABHD10/ATM/DPM3/PIGP	12
GO:0006414	translational elongation	8/579	69/18888	0.115942	3.78223	4.11726	0.00119982	0.0254518	0.0233313	RNF14/TRNT1/AARS1/USP10/KLHDC10/RCHY1/MRPL58/METTL18	8
GO:0031123	RNA 3'-end processing	10/579	103/18888	0.0970874	3.16716	3.92187	0.00124195	0.0261905	0.0240085	TRNT1/INTS9/GRSF1/PARN/INTS7/RPRD2/VIRMA/TRMT10C/CSTF3/CPEB1	10
GO:0090068	positive regulation of cell cycle process	18/579	263/18888	0.0684411	2.23267	3.57985	0.00131617	0.0275933	0.0252944	DBF4/RAD18/AURKA/RAD51C/NCAPG/RAD51AP1/KIF14/MAD2L1BP/DLGAP5/CCNB1/CDCA8/KIF23/DTL/NSMCE2/RAD21/BUB1/CDK1/NPM1	18
GO:0032206	positive regulation of telomere maintenance	8/579	71/18888	0.112676	3.67569	4.01678	0.0014474	0.0301682	0.0276547	NEK2/POT1/PARN/NAF1/ATM/CCT8/TNKS/RUVBL1	8
GO:1904357	negative regulation of telomere maintenance via telomere lengthening	5/579	28/18888	0.178571	5.82531	4.54383	0.00145687	0.0301901	0.0276748	POT1/GNL3L/PARP1/TNKS/PINX1	5
GO:0007063	regulation of sister chromatid cohesion	4/579	17/18888	0.235294	7.67571	4.89681	0.00151288	0.0309925	0.0284104	NSMCE2/RAD21/BUB1/TNKS	4
GO:0031573	mitotic intra-S DNA damage checkpoint signaling	4/579	17/18888	0.235294	7.67571	4.89681	0.00151288	0.0309925	0.0284104	TIPIN/MSH2/MDC1/RAD17	4
GO:0006364	rRNA processing	16/579	224/18888	0.0714286	2.33013	3.56125	0.00154549	0.0314805	0.0288577	WDR3/RRP15/DROSHA/HEATR1/EMG1/NSUN5/WDR12/UTP4/LYAR/NAF1/UTP23/DCAF13/METTL18/MAK16/NOL7/ZNHIT3	16
GO:0006457	protein folding	16/579	225/18888	0.0711111	2.31977	3.5415	0.00161799	0.0327712	0.0300409	HSP90AB1/PFDN4/DNAJA3/HSPA9/HSPE1/PRDX4/PFDN2/ANP32E/HSPD1/VBP1/CCT8/BAG4/CHCHD4/TBCA/HSP90AB3P/HSP90AB2P	16
GO:1905820	positive regulation of chromosome separation	5/579	29/18888	0.172414	5.62444	4.43187	0.00171655	0.0345722	0.0316918	NCAPG/MAD2L1BP/DLGAP5/CDCA8/NSMCE2	5
GO:0042273	ribosomal large subunit biogenesis	8/579	74/18888	0.108108	3.52668	3.8727	0.00189299	0.0376007	0.034468	RRP15/PAK1IP1/GTF3A/WDR12/MALSU1/NPM1/MAK16/ZNHIT3	8
GO:1901970	positive regulation of mitotic sister chromatid separation	4/579	18/18888	0.222222	7.24928	4.71703	0.00189839	0.0376007	0.034468	MAD2L1BP/DLGAP5/CDCA8/NSMCE2	4
GO:1904872	regulation of telomerase RNA localization to Cajal body	4/579	18/18888	0.222222	7.24928	4.71703	0.00189839	0.0376007	0.034468	PARN/NAF1/CCT8/RUVBL1	4
GO:0045017	glycerolipid biosynthetic process	17/579	254/18888	0.0669291	2.18335	3.37648	0.00224165	0.0441555	0.0404767	PIGH/PIGU/BPNT2/GNPAT/GPAM/LPGAT1/ACSL3/IMPA1/ETNK1/PIGM/ATM/AGPAT5/BPNT1/DPM3/PIGP/INPP5F/AGPAT1	17
GO:0070198	protein localization to chromosome, telomeric region	5/579	31/18888	0.16129	5.26157	4.22283	0.00233536	0.0442823	0.0405929	POT1/GNL3L/CCT8/TNKS/PINX1	5
GO:1902751	positive regulation of cell cycle G2/M phase transition	5/579	31/18888	0.16129	5.26157	4.22283	0.00233536	0.0442823	0.0405929	RAD51C/CCNB1/DTL/CDK1/NPM1	5
GO:0000212	meiotic spindle organization	4/579	19/18888	0.210526	6.86774	4.55053	0.0023469	0.0442823	0.0405929	ASPM/AURKA/CCNB2/DCAF13	4
GO:0046653	tetrahydrofolate metabolic process	4/579	19/18888	0.210526	6.86774	4.55053	0.0023469	0.0442823	0.0405929	MTHFD1/AASDHPPT/GART/DHFR	4
GO:0090670	RNA localization to Cajal body	4/579	19/18888	0.210526	6.86774	4.55053	0.0023469	0.0442823	0.0405929	PARN/NAF1/CCT8/RUVBL1	4
GO:0090671	telomerase RNA localization to Cajal body	4/579	19/18888	0.210526	6.86774	4.55053	0.0023469	0.0442823	0.0405929	PARN/NAF1/CCT8/RUVBL1	4
GO:0090672	telomerase RNA localization	4/579	19/18888	0.210526	6.86774	4.55053	0.0023469	0.0442823	0.0405929	PARN/NAF1/CCT8/RUVBL1	4
GO:0090685	RNA localization to nucleus	4/579	19/18888	0.210526	6.86774	4.55053	0.0023469	0.0442823	0.0405929	PARN/NAF1/CCT8/RUVBL1	4
GO:0006739	NADP metabolic process	6/579	45/18888	0.133333	4.34957	4.00045	0.0023835	0.0445044	0.0407965	MDH1/DERA/KCNAB2/NNT/NADK2/DCXR	6
GO:0009066	aspartate family amino acid metabolic process	6/579	45/18888	0.133333	4.34957	4.00045	0.0023835	0.0445044	0.0407965	SLC25A13/ADSS2/GCAT/MTHFD1/SMS/AASDHPPT	6
GO:0006383	transcription by RNA polymerase III	7/579	61/18888	0.114754	3.74348	3.8165	0.00255272	0.0474171	0.0434665	ZNF76/POLR2F/GTF3C3/GTF3A/POLR2K/POLR3D/POLR3C	7
GO:0031647	regulation of protein stability	20/579	326/18888	0.0613497	2.00134	3.24313	0.00268709	0.0491179	0.0450256	RPAP3/NLK/AURKA/HSP90AB1/GAPDH/DAD1/GNL3L/FLOT1/PFDN2/HSPD1/CCT8/BAG4/DNAAF2/RUVBL1/DPM3/NPM1/HSP90AB3P/TOMM7/HSP90AB2P/PINX1	20
GO:0006506	GPI anchor biosynthetic process	5/579	32/18888	0.15625	5.09715	4.12497	0.00269909	0.0491179	0.0450256	PIGH/PIGU/PIGM/DPM3/PIGP	5
GO:0051642	centrosome localization	5/579	32/18888	0.15625	5.09715	4.12497	0.00269909	0.0491179	0.0450256	INTS13/ASPM/AURKA/NIN/DLGAP5	5
GO:0061842	microtubule organizing center localization	5/579	32/18888	0.15625	5.09715	4.12497	0.00269909	0.0491179	0.0450256	INTS13/ASPM/AURKA/NIN/DLGAP5	5
