## Supplementary Table 20 for "Ancestry and somatic profile predict acral melanoma origin and prognosis"

### Sheet: enrichment_signature2
Supplementary Table 20. Gene enrichment analysis for genes expressed in Cluster 3.
ID	Description	GeneRatio	BgRatio	RichFactor	FoldEnrichment	zScore	pvalue	p.adjust	qvalue	geneID	Count
GO:0006119	oxidative phosphorylation	37/636	148/18888	0.25	7.42453	14.6468	3.67988255927643e-22	1.47931278882913e-18	1.40648984976134e-18	NDUFAB1/NDUFB7/CHCHD2/ATP5F1B/DGUOK/COX7A2L/PARK7/SDHB/NDUFA8/DNAJC15/ATP5F1E/COX4I1/COX7B/NDUFA2/COX5B/UQCC2/NDUFB10/SNCA/NDUFB9/NDUFS2/NDUFV3/NDUFS5/ATP5ME/SLC25A33/DNAJC30/SHMT2/NDUFA4/COX2/CYTB/ND3/ND4/ATP6/COX3/ND4L/NDUFS3/ATP8/UQCRHL	37
GO:0009060	aerobic respiration	40/636	199/18888	0.201005	5.96947	13.1552	4.07761571952904e-20	8.19600759625338e-17	7.79253825137366e-17	NDUFAB1/IDH3G/FH/NDUFB7/CHCHD2/ATP5F1B/DGUOK/COX7A2L/PARK7/SDHB/NDUFA8/DNAJC15/ATP5F1E/COX4I1/COX7B/NDUFA2/PDHA1/COX5B/UQCC2/NDUFB10/SNCA/NDUFB9/NDUFS2/NDUFV3/NDUFS5/ATP5ME/SLC25A33/DNAJC30/SHMT2/NDUFA4/COX2/CYTB/ND3/ND4/ATP6/COX3/ND4L/NDUFS3/ATP8/UQCRHL	40
GO:0045333	cellular respiration	42/636	245/18888	0.171429	5.09111	12.0315	2.36995589963853e-18	2.38908174964651e-15	2.27147311677573e-15	NDUFAB1/IDH3G/FH/NDUFB7/CHCHD2/ATP5F1B/DGUOK/COX7A2L/PARK7/SDHB/NDUFA8/DNAJC15/ATP5F1E/CHCHD5/TRAP1/COX4I1/COX7B/NDUFA2/PDHA1/COX5B/UQCC2/NDUFB10/SNCA/NDUFB9/NDUFS2/NDUFV3/NDUFS5/ATP5ME/SLC25A33/DNAJC30/SHMT2/NDUFA4/COX2/CYTB/ND3/ND4/ATP6/COX3/ND4L/NDUFS3/ATP8/UQCRHL	42
GO:0042773	ATP synthesis coupled electron transport	28/636	102/18888	0.27451	8.15242	13.5204	2.97149471349069e-18	2.38908174964651e-15	2.27147311677573e-15	NDUFAB1/NDUFB7/CHCHD2/DGUOK/COX7A2L/PARK7/SDHB/NDUFA8/DNAJC15/COX4I1/COX7B/NDUFA2/COX5B/NDUFB10/SNCA/NDUFB9/NDUFS2/NDUFV3/NDUFS5/NDUFA4/COX2/CYTB/ND3/ND4/COX3/ND4L/NDUFS3/UQCRHL	28
GO:0042775	mitochondrial ATP synthesis coupled electron transport	28/636	102/18888	0.27451	8.15242	13.5204	2.97149471349069e-18	2.38908174964651e-15	2.27147311677573e-15	NDUFAB1/NDUFB7/CHCHD2/DGUOK/COX7A2L/PARK7/SDHB/NDUFA8/DNAJC15/COX4I1/COX7B/NDUFA2/COX5B/NDUFB10/SNCA/NDUFB9/NDUFS2/NDUFV3/NDUFS5/NDUFA4/COX2/CYTB/ND3/ND4/COX3/ND4L/NDUFS3/UQCRHL	28
GO:0019646	aerobic electron transport chain	26/636	94/18888	0.276596	8.21437	13.089	3.92106277523586e-17	2.62711205940803e-14	2.49778577840025e-14	NDUFAB1/NDUFB7/COX7A2L/PARK7/SDHB/NDUFA8/DNAJC15/COX4I1/COX7B/NDUFA2/COX5B/NDUFB10/SNCA/NDUFB9/NDUFS2/NDUFV3/NDUFS5/NDUFA4/COX2/CYTB/ND3/ND4/COX3/ND4L/NDUFS3/UQCRHL	26
GO:0015986	proton motive force-driven ATP synthesis	23/636	76/18888	0.302632	8.98759	13.0245	2.89871108113096e-16	1.66468836373521e-13	1.58273983993782e-13	NDUFAB1/NDUFB7/ATP5F1B/SDHB/NDUFA8/ATP5F1E/NDUFA2/ATP5MC2/NDUFB10/NDUFB9/ATP5MC3/ATP5MJ/NDUFS2/NDUFV3/NDUFS5/ATP5ME/DNAJC30/ND3/ND4/ATP6/ND4L/NDUFS3/ATP8	23
GO:0022904	respiratory electron transport chain	28/636	123/18888	0.227642	6.76055	11.9646	6.18490921315905e-16	3.10791687961242e-13	2.95492175697112e-13	NDUFAB1/NDUFB7/CHCHD2/DGUOK/COX7A2L/PARK7/SDHB/NDUFA8/DNAJC15/COX4I1/COX7B/NDUFA2/COX5B/NDUFB10/SNCA/NDUFB9/NDUFS2/NDUFV3/NDUFS5/NDUFA4/COX2/CYTB/ND3/ND4/COX3/ND4L/NDUFS3/UQCRHL	28
GO:0032543	mitochondrial translation	28/636	130/18888	0.215385	6.39652	11.5252	2.83495801520734e-15	1.26628124679261e-12	1.20394532786174e-12	MRPS35/MRPS34/MRPL28/MRPS18A/MRPL4/MRPL32/MRPL51/MRPS25/MRPL35/MRPL44/TACO1/UQCC2/LRPPRC/MRPL24/MRPL9/RPUSD3/MRPL55/MRPL16/TRUB2/MRPL13/MRPL48/MRPL14/MRPS11/SHMT2/MRPL40/MRPL33/MRPS6/MPV17L2	28
GO:0022613	ribonucleoprotein complex biogenesis	55/636	499/18888	0.11022	3.27334	9.60705	8.96372145718155e-15	3.60341602578698e-12	3.4260286958975e-12	STRAP/RPL26L1/MRTO4/NOP58/BUD23/NUFIP1/WBP11/EIF3D/SUV39H1/PIN4/DDX49/NPM3/GAR1/BYSL/RRP9/PNO1/ERI3/UTP25/EXOSC9/SNRPC/SNRPD2/LSM4/EIF3G/RAN/NIP7/NAT10/URB2/IMP4/TARBP2/NOB1/URB1/SF3B4/EIF2D/POLR2D/UTP14A/SLX9/TFB2M/LSM6/NOLC1/NUDT21/SNRPD1/POP5/RSL1D1/EXOSC4/RRS1/PUF60/SNRPE/RUVBL2/RPS27L/RNU4-1/RNU4-2/RNU6-1/WDR46/MPV17L2/RNU4ATAC	55
GO:0009142	nucleoside triphosphate biosynthetic process	27/636	126/18888	0.214286	6.36388	11.2766	1.02103725866448e-14	3.73142707257382e-12	3.54773807292892e-12	NDUFAB1/CAD/NDUFB7/ATP5F1B/SDHB/NDUFA8/ATP5F1E/NDUFA2/ATP5MC2/NDUFB10/NDUFB9/ATP5MC3/ATP5MJ/NDUFS2/NDUFV3/DTYMK/NDUFS5/ATP5ME/DNAJC30/TYMS/IMPDH2/ND3/ND4/ATP6/ND4L/NDUFS3/ATP8	27
GO:0015980	energy derivation by oxidation of organic compounds	44/636	338/18888	0.130178	3.86603	9.92479	1.35905062289549e-14	4.55281958669991e-12	4.32869544888907e-12	NDUFAB1/GYG2/IDH3G/FH/NDUFB7/CHCHD2/ATP5F1B/DGUOK/COX7A2L/PARK7/SDHB/NDUFA8/DNAJC15/ATP5F1E/CHCHD5/TRAP1/COX4I1/COX7B/NDUFA2/PDHA1/COX5B/UQCC2/NDUFB10/SNCA/NDUFB9/PFKM/NDUFS2/NDUFV3/NDUFS5/ATP5ME/SLC25A33/DNAJC30/SHMT2/NDUFA4/COX2/CYTB/ND3/ND4/ATP6/COX3/ND4L/NDUFS3/ATP8/UQCRHL	44
GO:0140053	mitochondrial gene expression	30/636	164/18888	0.182927	5.43258	10.6423	3.01816857290315e-14	9.33310589466975e-12	8.87365999045453e-12	MRPS35/MRPS34/MRPL28/MRPS18A/MRPL4/MRPL32/MRPL51/MRPS25/MRPL35/MRPL44/TACO1/UQCC2/LRPPRC/MRPL24/MRPL9/RPUSD3/TFB2M/MRPL55/MRPL16/TRUB2/SLC25A33/MRPL13/MRPL48/MRPL14/MRPS11/SHMT2/MRPL40/MRPL33/MRPS6/MPV17L2	30
GO:0042776	proton motive force-driven mitochondrial ATP synthesis	20/636	67/18888	0.298507	8.86511	12.0386	3.44748466998212e-14	9.89920598094867e-12	9.41189235842488e-12	NDUFAB1/NDUFB7/ATP5F1B/SDHB/NDUFA8/ATP5F1E/NDUFA2/NDUFB10/NDUFB9/NDUFS2/NDUFV3/NDUFS5/ATP5ME/DNAJC30/ND3/ND4/ATP6/ND4L/NDUFS3/ATP8	20
GO:0009201	ribonucleoside triphosphate biosynthetic process	25/636	118/18888	0.211864	6.29197	10.7642	1.31818545273583e-13	3.53273701333203e-11	3.3588290378132e-11	NDUFAB1/CAD/NDUFB7/ATP5F1B/SDHB/NDUFA8/ATP5F1E/NDUFA2/ATP5MC2/NDUFB10/NDUFB9/ATP5MC3/ATP5MJ/NDUFS2/NDUFV3/NDUFS5/ATP5ME/DNAJC30/IMPDH2/ND3/ND4/ATP6/ND4L/NDUFS3/ATP8	25
GO:0009165	nucleotide biosynthetic process	39/636	293/18888	0.133106	3.95299	9.50939	2.18515209249833e-13	5.49019463240206e-11	5.21992582096147e-11	NDUFAB1/ELOVL5/KARS1/CAD/NDUFB7/DHODH/QPRT/GCDH/ATP5F1B/DGUOK/SDHB/NDUFA8/NPPB/ATP5F1E/PAICS/NDUFA2/PDHA1/ATP5MC2/ATIC/NDUFB10/SNCA/NDUFB9/ATP5MC3/ATP5MJ/NDUFS2/NDUFV3/FLAD1/DTYMK/NDUFS5/ATP5ME/DNAJC30/TYMS/IMPDH2/ND3/ND4/ATP6/ND4L/NDUFS3/ATP8	39
GO:0006754	ATP biosynthetic process	23/636	101/18888	0.227723	6.76294	10.84	2.48182915643629e-13	5.86879600521993e-11	5.57988957710227e-11	NDUFAB1/NDUFB7/ATP5F1B/SDHB/NDUFA8/ATP5F1E/NDUFA2/ATP5MC2/NDUFB10/NDUFB9/ATP5MC3/ATP5MJ/NDUFS2/NDUFV3/NDUFS5/ATP5ME/DNAJC30/ND3/ND4/ATP6/ND4L/NDUFS3/ATP8	23
GO:1901293	nucleoside phosphate biosynthetic process	39/636	295/18888	0.132203	3.92619	9.4557	2.72543351011336e-13	6.08680150591983e-11	5.78716320188398e-11	NDUFAB1/ELOVL5/KARS1/CAD/NDUFB7/DHODH/QPRT/GCDH/ATP5F1B/DGUOK/SDHB/NDUFA8/NPPB/ATP5F1E/PAICS/NDUFA2/PDHA1/ATP5MC2/ATIC/NDUFB10/SNCA/NDUFB9/ATP5MC3/ATP5MJ/NDUFS2/NDUFV3/FLAD1/DTYMK/NDUFS5/ATP5ME/DNAJC30/TYMS/IMPDH2/ND3/ND4/ATP6/ND4L/NDUFS3/ATP8	39
GO:0009206	purine ribonucleoside triphosphate biosynthetic process	24/636	112/18888	0.214286	6.36388	10.6278	3.12959726849681e-13	6.62156895755642e-11	6.29560536394013e-11	NDUFAB1/NDUFB7/ATP5F1B/SDHB/NDUFA8/ATP5F1E/NDUFA2/ATP5MC2/NDUFB10/NDUFB9/ATP5MC3/ATP5MJ/NDUFS2/NDUFV3/NDUFS5/ATP5ME/DNAJC30/IMPDH2/ND3/ND4/ATP6/ND4L/NDUFS3/ATP8	24
GO:0006120	mitochondrial electron transport, NADH to ubiquinone	17/636	51/18888	0.333333	9.89937	11.8794	3.78616104785268e-13	7.36971556957719e-11	7.00692255384519e-11	NDUFAB1/NDUFB7/PARK7/NDUFA8/DNAJC15/NDUFA2/NDUFB10/SNCA/NDUFB9/NDUFS2/NDUFV3/NDUFS5/NDUFA4/ND3/ND4/ND4L/NDUFS3	17
GO:0009145	purine nucleoside triphosphate biosynthetic process	24/636	113/18888	0.212389	6.30756	10.5633	3.84985141694331e-13	7.36971556957719e-11	7.00692255384519e-11	NDUFAB1/NDUFB7/ATP5F1B/SDHB/NDUFA8/ATP5F1E/NDUFA2/ATP5MC2/NDUFB10/NDUFB9/ATP5MC3/ATP5MJ/NDUFS2/NDUFV3/NDUFS5/ATP5ME/DNAJC30/IMPDH2/ND3/ND4/ATP6/ND4L/NDUFS3/ATP8	24
GO:0009141	nucleoside triphosphate metabolic process	36/636	266/18888	0.135338	4.01929	9.25737	1.13296606309295e-12	2.0702379880153e-10	1.96832525123947e-10	NDUFAB1/PRKACA/CAD/NDUFB7/GPI/HSPA8/ATP5F1B/DGUOK/SDHB/NDUFA8/RHOQ/ATP5F1E/NDUFA2/RAN/ATP5MC2/NDUFB10/NDUFB9/PFKM/ATP5MC3/ATP5MJ/NDUFS2/NDUFV3/MLST8/DTYMK/NDUFS5/ATP5ME/DNAJC30/TYMS/IMPDH2/PRKAG1/ND3/ND4/ATP6/ND4L/NDUFS3/ATP8	36
GO:0009260	ribonucleotide biosynthetic process	33/636	226/18888	0.146018	4.33645	9.41921	1.1936823761593e-12	2.08634919659147e-10	1.98364334454664e-10	NDUFAB1/ELOVL5/CAD/NDUFB7/DHODH/GCDH/ATP5F1B/SDHB/NDUFA8/NPPB/ATP5F1E/PAICS/NDUFA2/PDHA1/ATP5MC2/ATIC/NDUFB10/SNCA/NDUFB9/ATP5MC3/ATP5MJ/NDUFS2/NDUFV3/NDUFS5/ATP5ME/DNAJC30/IMPDH2/ND3/ND4/ATP6/ND4L/NDUFS3/ATP8	33
GO:0046390	ribose phosphate biosynthetic process	33/636	233/18888	0.141631	4.20617	9.19225	2.82855456229721e-12	4.73782889184782e-10	4.50459719986893e-10	NDUFAB1/ELOVL5/CAD/NDUFB7/DHODH/GCDH/ATP5F1B/SDHB/NDUFA8/NPPB/ATP5F1E/PAICS/NDUFA2/PDHA1/ATP5MC2/ATIC/NDUFB10/SNCA/NDUFB9/ATP5MC3/ATP5MJ/NDUFS2/NDUFV3/NDUFS5/ATP5ME/DNAJC30/IMPDH2/ND3/ND4/ATP6/ND4L/NDUFS3/ATP8	33
GO:0009152	purine ribonucleotide biosynthetic process	31/636	211/18888	0.146919	4.36323	9.17063	4.92542572900086e-12	7.92008457223338e-10	7.530198240843e-10	NDUFAB1/ELOVL5/NDUFB7/GCDH/ATP5F1B/SDHB/NDUFA8/NPPB/ATP5F1E/PAICS/NDUFA2/PDHA1/ATP5MC2/ATIC/NDUFB10/SNCA/NDUFB9/ATP5MC3/ATP5MJ/NDUFS2/NDUFV3/NDUFS5/ATP5ME/DNAJC30/IMPDH2/ND3/ND4/ATP6/ND4L/NDUFS3/ATP8	31
GO:0022900	electron transport chain	28/636	175/18888	0.16	4.7517	9.30744	6.60459196158344e-12	1.0211715263679e-09	9.70901757591476e-10	NDUFAB1/NDUFB7/CHCHD2/DGUOK/COX7A2L/PARK7/SDHB/NDUFA8/DNAJC15/COX4I1/COX7B/NDUFA2/COX5B/NDUFB10/SNCA/NDUFB9/NDUFS2/NDUFV3/NDUFS5/NDUFA4/COX2/CYTB/ND3/ND4/COX3/ND4L/NDUFS3/UQCRHL	28
GO:0009144	purine nucleoside triphosphate metabolic process	33/636	250/18888	0.132	3.92015	8.67622	1.99896708264655e-11	2.97623987860708e-09	2.82972689165287e-09	NDUFAB1/PRKACA/NDUFB7/GPI/HSPA8/ATP5F1B/DGUOK/SDHB/NDUFA8/RHOQ/ATP5F1E/NDUFA2/RAN/ATP5MC2/NDUFB10/NDUFB9/PFKM/ATP5MC3/ATP5MJ/NDUFS2/NDUFV3/MLST8/NDUFS5/ATP5ME/DNAJC30/IMPDH2/PRKAG1/ND3/ND4/ATP6/ND4L/NDUFS3/ATP8	33
GO:0009199	ribonucleoside triphosphate metabolic process	33/636	251/18888	0.131474	3.90453	8.64729	2.22986050372529e-11	3.20144258034845e-09	3.04384341692726e-09	NDUFAB1/PRKACA/CAD/NDUFB7/GPI/HSPA8/ATP5F1B/SDHB/NDUFA8/RHOQ/ATP5F1E/NDUFA2/RAN/ATP5MC2/NDUFB10/NDUFB9/PFKM/ATP5MC3/ATP5MJ/NDUFS2/NDUFV3/MLST8/NDUFS5/ATP5ME/DNAJC30/IMPDH2/PRKAG1/ND3/ND4/ATP6/ND4L/NDUFS3/ATP8	33
GO:0006164	purine nucleotide biosynthetic process	33/636	256/18888	0.128906	3.82827	8.50484	3.81740419411027e-11	5.29171202080114e-09	5.03121402134824e-09	NDUFAB1/ELOVL5/NDUFB7/QPRT/GCDH/ATP5F1B/DGUOK/SDHB/NDUFA8/NPPB/ATP5F1E/PAICS/NDUFA2/PDHA1/ATP5MC2/ATIC/NDUFB10/SNCA/NDUFB9/ATP5MC3/ATP5MJ/NDUFS2/NDUFV3/NDUFS5/ATP5ME/DNAJC30/IMPDH2/ND3/ND4/ATP6/ND4L/NDUFS3/ATP8	33
GO:0009205	purine ribonucleoside triphosphate metabolic process	32/636	244/18888	0.131148	3.89483	8.49579	4.80695840343063e-11	6.44132426059705e-09	6.12423367117776e-09	NDUFAB1/PRKACA/NDUFB7/GPI/HSPA8/ATP5F1B/SDHB/NDUFA8/RHOQ/ATP5F1E/NDUFA2/RAN/ATP5MC2/NDUFB10/NDUFB9/PFKM/ATP5MC3/ATP5MJ/NDUFS2/NDUFV3/MLST8/NDUFS5/ATP5ME/DNAJC30/IMPDH2/PRKAG1/ND3/ND4/ATP6/ND4L/NDUFS3/ATP8	32
GO:0072522	purine-containing compound biosynthetic process	33/636	264/18888	0.125	3.71226	8.28423	8.75892794362149e-11	1.13583517204382e-08	1.07992079332053e-08	NDUFAB1/ELOVL5/NDUFB7/QPRT/GCDH/ATP5F1B/DGUOK/SDHB/NDUFA8/NPPB/ATP5F1E/PAICS/NDUFA2/PDHA1/ATP5MC2/ATIC/NDUFB10/SNCA/NDUFB9/ATP5MC3/ATP5MJ/NDUFS2/NDUFV3/NDUFS5/ATP5ME/DNAJC30/IMPDH2/ND3/ND4/ATP6/ND4L/NDUFS3/ATP8	33
GO:0046034	ATP metabolic process	29/636	220/18888	0.131818	3.91475	8.11743	3.46363103990729e-10	4.35118649388353e-08	4.13698825852084e-08	NDUFAB1/PRKACA/NDUFB7/GPI/HSPA8/ATP5F1B/SDHB/NDUFA8/ATP5F1E/NDUFA2/ATP5MC2/NDUFB10/NDUFB9/PFKM/ATP5MC3/ATP5MJ/NDUFS2/NDUFV3/MLST8/NDUFS5/ATP5ME/DNAJC30/PRKAG1/ND3/ND4/ATP6/ND4L/NDUFS3/ATP8	29
GO:0042254	ribosome biogenesis	35/636	319/18888	0.109718	3.25841	7.5938	8.63938387819379e-10	1.05243403607088e-07	1.00062529064503e-07	RPL26L1/MRTO4/NOP58/BUD23/WBP11/SUV39H1/PIN4/DDX49/NPM3/GAR1/BYSL/RRP9/PNO1/ERI3/UTP25/EXOSC9/RAN/NIP7/NAT10/URB2/IMP4/NOB1/URB1/UTP14A/SLX9/TFB2M/LSM6/NOLC1/POP5/RSL1D1/EXOSC4/RRS1/RPS27L/WDR46/MPV17L2	35
GO:0033108	mitochondrial respiratory chain complex assembly	19/636	101/18888	0.188119	5.58677	8.62768	9.86890658025494e-10	1.16685307213602e-07	1.10941175829429e-07	NDUFAB1/BCS1L/NDUFB7/SAMM50/NDUFA8/NDUFA2/TACO1/UQCC2/NDUFB10/NDUFB9/NDUFS2/TMEM223/NDUFS5/SLC25A33/COA5/ND4/COX20/NDUFS3/SMIM20	19
GO:0006364	rRNA processing	28/636	224/18888	0.125	3.71226	7.62269	2.37106066857611e-09	2.72333253933599e-07	2.58926956018041e-07	MRTO4/NOP58/BUD23/WBP11/SUV39H1/PIN4/DDX49/NPM3/GAR1/BYSL/RRP9/ERI3/UTP25/EXOSC9/NAT10/IMP4/NOB1/URB1/UTP14A/SLX9/TFB2M/LSM6/NOLC1/POP5/RSL1D1/EXOSC4/RRS1/WDR46	28
GO:0000375	RNA splicing, via transesterification reactions	35/636	341/18888	0.102639	3.04819	7.12469	5.05790268814407e-09	5.64799133509422e-07	5.36995457913776e-07	STRAP/SNRPA/KHSRP/HNRNPC/PQBP1/BUD31/HSPA8/DCPS/MAGOHB/SRSF3/NCL/SNRNP27/SNRPC/RNF113A/SNRPD2/RALY/LSM7/LSM4/TRA2B/PPIL1/SF3B4/RBMX/SAP18/HNRNPU/SNRNP25/LSM6/USP49/SNRPD1/PUF60/SNRPE/RNU4-1/RNU4-2/RNPS1/RNU6-1/RNU4ATAC	35
GO:0019693	ribose phosphate metabolic process	43/636	480/18888	0.0895833	2.66046	6.87859	5.80431852452313e-09	6.30631364015756e-07	5.995869292331e-07	NDUFAB1/ELOVL5/PRKACA/CAD/NDUFB7/DHODH/GPI/GCDH/HSPA8/ATP5F1B/SDHB/NDUFA8/RHOQ/NPPB/ATP5F1E/PAICS/NDUFA2/PDHA1/RAN/ATP5MC2/ATIC/NDUFB10/SNCA/NDUFB9/PFKM/ATP5MC3/ATP5MJ/NDUFS2/NDUFV3/TKT/MLST8/NDUFS5/ATP5ME/DNAJC30/IMPDH2/PRKAG1/ND3/ND4/ATP6/ND4L/NDUFS3/ATP8/NUDT3	43
GO:0009259	ribonucleotide metabolic process	42/636	466/18888	0.0901288	2.67665	6.84105	7.34445920283066e-09	7.61880140881368e-07	7.24374650835362e-07	NDUFAB1/ELOVL5/PRKACA/CAD/NDUFB7/DHODH/GPI/GCDH/HSPA8/ATP5F1B/SDHB/NDUFA8/RHOQ/NPPB/ATP5F1E/PAICS/NDUFA2/PDHA1/RAN/ATP5MC2/ATIC/NDUFB10/SNCA/NDUFB9/PFKM/ATP5MC3/ATP5MJ/NDUFS2/NDUFV3/MLST8/NDUFS5/ATP5ME/DNAJC30/IMPDH2/PRKAG1/ND3/ND4/ATP6/ND4L/NDUFS3/ATP8/NUDT3	42
GO:0016072	rRNA metabolic process	30/636	266/18888	0.112782	3.34941	7.20347	7.3913745010879e-09	7.61880140881368e-07	7.24374650835362e-07	MRTO4/NOP58/BUD23/WBP11/SMARCB1/SUV39H1/PIN4/DDX49/NPM3/GAR1/BYSL/RRP9/NCL/ERI3/UTP25/EXOSC9/NAT10/IMP4/NOB1/URB1/UTP14A/SLX9/TFB2M/LSM6/NOLC1/POP5/RSL1D1/EXOSC4/RRS1/WDR46	30
GO:0000377	RNA splicing, via transesterification reactions with bulged adenosine as nucleophile	34/636	337/18888	0.10089	2.99625	6.90241	1.29590915981438e-08	1.27062312742776e-06	1.20807346836611e-06	STRAP/SNRPA/HNRNPC/PQBP1/BUD31/HSPA8/DCPS/MAGOHB/SRSF3/NCL/SNRNP27/SNRPC/RNF113A/SNRPD2/RALY/LSM7/LSM4/TRA2B/PPIL1/SF3B4/RBMX/SAP18/HNRNPU/SNRNP25/LSM6/USP49/SNRPD1/PUF60/SNRPE/RNU4-1/RNU4-2/RNPS1/RNU6-1/RNU4ATAC	34
GO:0000398	mRNA splicing, via spliceosome	34/636	337/18888	0.10089	2.99625	6.90241	1.29590915981438e-08	1.27062312742776e-06	1.20807346836611e-06	STRAP/SNRPA/HNRNPC/PQBP1/BUD31/HSPA8/DCPS/MAGOHB/SRSF3/NCL/SNRNP27/SNRPC/RNF113A/SNRPD2/RALY/LSM7/LSM4/TRA2B/PPIL1/SF3B4/RBMX/SAP18/HNRNPU/SNRNP25/LSM6/USP49/SNRPD1/PUF60/SNRPE/RNU4-1/RNU4-2/RNPS1/RNU6-1/RNU4ATAC	34
GO:0009150	purine ribonucleotide metabolic process	40/636	446/18888	0.0896861	2.66351	6.63656	1.93507430726048e-08	1.85214255123503e-06	1.76096611770997e-06	NDUFAB1/ELOVL5/PRKACA/NDUFB7/GPI/GCDH/HSPA8/ATP5F1B/SDHB/NDUFA8/RHOQ/NPPB/ATP5F1E/PAICS/NDUFA2/PDHA1/RAN/ATP5MC2/ATIC/NDUFB10/SNCA/NDUFB9/PFKM/ATP5MC3/ATP5MJ/NDUFS2/NDUFV3/MLST8/NDUFS5/ATP5ME/DNAJC30/IMPDH2/PRKAG1/ND3/ND4/ATP6/ND4L/NDUFS3/ATP8/NUDT3	40
GO:0008380	RNA splicing	42/636	484/18888	0.0867769	2.57711	6.5612	2.19600790490809e-08	2.05301204133268e-06	1.9519472956478e-06	STRAP/SNRPA/WBP11/KHSRP/PDCD7/HNRNPC/PQBP1/BUD31/HSPA8/DCPS/MAGOHB/SRSF3/NCL/ENY2/SNRNP27/USP22/SNRPC/RNF113A/SNRPD2/RALY/LSM7/LSM4/TRA2B/PPIL1/SF3B4/NONO/RBMX/SAP18/TADA1/HNRNPU/SNRNP25/LSM6/USP49/SNRPD1/PUF60/SNRPE/RPS26/RNU4-1/RNU4-2/RNPS1/RNU6-1/RNU4ATAC	42
GO:1902600	proton transmembrane transport	22/636	161/18888	0.136646	4.05813	7.27427	2.43016412458667e-08	2.22028631382691e-06	2.11098706611823e-06	SLC25A5/SLC25A3/ATP5F1B/COX7A2L/ATP5F1E/ATP6V1E1/COX4I1/COX7B/ATP5MC2/COX5B/SLC15A4/SLC25A4/ATP5MC3/ATP5ME/NDUFA4/COX2/CYTB/ND4/ATP6/COX3/PHB2/ATP8	22
GO:0034470	ncRNA processing	39/636	433/18888	0.0900693	2.67489	6.58154	2.60286015245975e-08	2.32522173619738e-06	2.21075677510675e-06	MRTO4/NOP58/KARS1/BUD23/WBP11/SUV39H1/PIN4/POP1/DDX49/NPM3/GAR1/SRSF3/BYSL/RRP9/ERI3/UTP25/EXOSC9/RNF113A/NAT10/IMP4/TARBP2/NOB1/URB1/UTP14A/SLX9/TFB2M/ELP6/LSM6/NOLC1/TRUB2/URM1/POP5/RSL1D1/EXOSC4/RRS1/TRMT12/LAGE3/TSN/WDR46	39
GO:0018279	protein N-linked glycosylation via asparagine	9/636	24/18888	0.375	11.1368	9.27564	4.3722969038295e-08	3.82100729421622e-06	3.63290848004689e-06	MAGT1/RPN2/ALG5/STT3A/RPN1/B4GALNT2/OSTC/OST4/DDOST	9
GO:0010257	NADH dehydrogenase complex assembly	11/636	60/18888	0.183333	5.44465	6.43675	4.42080960986093e-06	0.000370243	0.000352017	NDUFAB1/BCS1L/NDUFB7/NDUFA8/NDUFA2/NDUFB10/NDUFB9/NDUFS2/NDUFS5/ND4/NDUFS3	11
GO:0032981	mitochondrial respiratory chain complex I assembly	11/636	60/18888	0.183333	5.44465	6.43675	4.42080960986093e-06	0.000370243	0.000352017	NDUFAB1/BCS1L/NDUFB7/NDUFA8/NDUFA2/NDUFB10/NDUFB9/NDUFS2/NDUFS5/ND4/NDUFS3	11
GO:0017004	cytochrome complex assembly	9/636	40/18888	0.225	6.68208	6.7152	5.64432648946e-06	0.000463065	0.00044027	BCS1L/TACO1/UQCC2/TMEM223/SLC25A33/COA5/COX3/COX20/SMIM20	9
GO:0000387	spliceosomal snRNP assembly	10/636	52/18888	0.192308	5.71118	6.35026	7.69809415756308e-06	0.000618927	0.000588459	STRAP/SNRPC/SNRPD2/LSM4/SNRPD1/SNRPE/RNU4-1/RNU4-2/RNU6-1/RNU4ATAC	10
GO:0006123	mitochondrial electron transport, cytochrome c to oxygen	7/636	25/18888	0.28	8.31547	6.83222	1.34428726471098e-05	0.00103924	0.000988078	COX7A2L/COX4I1/COX7B/COX5B/NDUFA4/COX2/COX3	7
GO:0070129	regulation of mitochondrial translation	7/636	25/18888	0.28	8.31547	6.83222	1.34428726471098e-05	0.00103924	0.000988078	TACO1/UQCC2/LRPPRC/RPUSD3/TRUB2/SHMT2/MPV17L2	7
GO:0022618	protein-RNA complex assembly	22/636	234/18888	0.0940171	2.79213	5.14928	1.48248661545264e-05	0.00112445	0.0010691	STRAP/NUFIP1/EIF3D/SNRPC/SNRPD2/LSM4/EIF3G/TARBP2/SF3B4/EIF2D/POLR2D/NUDT21/SNRPD1/RRS1/PUF60/SNRPE/RUVBL2/RPS27L/RNU4-1/RNU4-2/RNU6-1/RNU4ATAC	22
GO:0006487	protein N-linked glycosylation	11/636	72/18888	0.152778	4.53721	5.6133	2.70434637175601e-05	0.00201324	0.00191413	MAGT1/RPN2/ALG5/STT3A/RPN1/B4GALNT2/DPAGT1/OSTC/ALG3/OST4/DDOST	11
GO:0071826	protein-RNA complex organization	22/636	244/18888	0.0901639	2.6777	4.92373	2.83911074826764e-05	0.00207513	0.00197298	STRAP/NUFIP1/EIF3D/SNRPC/SNRPD2/LSM4/EIF3G/TARBP2/SF3B4/EIF2D/POLR2D/NUDT21/SNRPD1/RRS1/PUF60/SNRPE/RUVBL2/RPS27L/RNU4-1/RNU4-2/RNU6-1/RNU4ATAC	22
GO:0048066	developmental pigmentation	9/636	49/18888	0.183673	5.45476	5.82838	3.23638275877009e-05	0.00232326	0.00220889	AP1M1/DCT/HPS4/SOX10/HPS5/RAB32/CD63/EDNRB/MITF	9
GO:0042274	ribosomal small subunit biogenesis	13/636	103/18888	0.126214	3.74831	5.22075	4.19646692037067e-05	0.00295961	0.00281392	NOP58/BYSL/RRP9/PNO1/UTP25/NAT10/IMP4/NOB1/SLX9/LSM6/RRS1/RPS27L/WDR46	13
GO:0008535	respiratory chain complex IV assembly	7/636	30/18888	0.233333	6.92956	6.06722	4.9170845097497e-05	0.00335028	0.00318536	BCS1L/TACO1/TMEM223/COA5/COX3/COX20/SMIM20	7
GO:0062125	regulation of mitochondrial gene expression	7/636	30/18888	0.233333	6.92956	6.06722	4.9170845097497e-05	0.00335028	0.00318536	TACO1/UQCC2/LRPPRC/RPUSD3/TRUB2/SHMT2/MPV17L2	7
GO:0030490	maturation of SSU-rRNA	9/636	54/18888	0.166667	4.94969	5.42554	7.21178343913997e-05	0.00483189	0.00459403	BYSL/UTP25/NAT10/IMP4/NOB1/SLX9/LSM6/RRS1/WDR46	9
GO:1903715	regulation of aerobic respiration	7/636	33/18888	0.212121	6.2996	5.68776	9.45143390838733e-05	0.00622865	0.00592203	COX7A2L/PARK7/DNAJC15/UQCC2/SNCA/SLC25A33/SHMT2	7
GO:1901607	alpha-amino acid biosynthetic process	10/636	69/18888	0.144928	4.30407	5.13252	9.89664178060654e-05	0.00641685	0.00610097	ALDH18A1/CAD/ILVBL/PLOD3/PARK7/CTH/MTR/APIP/SHMT2/ADI1	10
GO:0002082	regulation of oxidative phosphorylation	6/636	24/18888	0.25	7.42453	5.87875	0.000114039	0.00727679	0.00691857	COX7A2L/DNAJC15/UQCC2/SNCA/SLC25A33/SHMT2	6
GO:0033617	mitochondrial cytochrome c oxidase assembly	6/636	25/18888	0.24	7.12755	5.72277	0.000145807	0.00915848	0.00870763	BCS1L/TACO1/TMEM223/COA5/COX20/SMIM20	6
GO:0007006	mitochondrial membrane organization	13/636	117/18888	0.111111	3.29979	4.65792	0.000157953	0.00976881	0.00928791	SLC25A5/ADCK1/BCS1L/TOMM22/SAMM50/TIMM50/IMMT/TIMM10/SNCA/SLC25A4/CHCHD6/TOMM20/FZD9	13
GO:0050931	pigment cell differentiation	7/636	36/18888	0.194444	5.77463	5.35263	0.00016919	0.0103052	0.00979791	AP1M1/HPS4/SOX10/RAB32/CD63/EDNRB/MITF	7
GO:0006520	amino acid metabolic process	23/636	295/18888	0.0779661	2.31545	4.25074	0.000175219	0.0105131	0.00999559	ALDH18A1/KARS1/DCT/CAD/FAH/ILVBL/GCDH/PLOD3/NIT2/PCCB/PARK7/CTH/MTR/P4HA1/ECHS1/BPHL/APIP/CRTAP/MSRA/FARSA/SHMT2/ADI1/HOGA1	23
GO:0061077	chaperone-mediated protein folding	10/636	75/18888	0.133333	3.95975	4.79415	0.000201359	0.0119039	0.0113179	ST13/HSPA8/PFDN1/CCT4/TRAP1/HSPA13/CCT3/PPIB/CRTAP/PFDN6	10
GO:0006486	protein glycosylation	19/636	225/18888	0.0844444	2.50784	4.24728	0.000230459	0.013078	0.0124342	ST3GAL6/POMGNT1/POFUT1/MAGT1/PLOD3/ST3GAL4/GCNT2/RPN2/ALG5/STT3A/EXTL1/B4GALT3/RPN1/B4GALNT2/DPAGT1/OSTC/ALG3/OST4/DDOST	19
GO:0043413	macromolecule glycosylation	19/636	225/18888	0.0844444	2.50784	4.24728	0.000230459	0.013078	0.0124342	ST3GAL6/POMGNT1/POFUT1/MAGT1/PLOD3/ST3GAL4/GCNT2/RPN2/ALG5/STT3A/EXTL1/B4GALT3/RPN1/B4GALNT2/DPAGT1/OSTC/ALG3/OST4/DDOST	19
GO:0032200	telomere organization	17/636	189/18888	0.0899471	2.67126	4.31043	0.00023098	0.013078	0.0124342	HNRNPC/APEX1/TFPT/GAR1/ACTR8/CCT4/MAD2L2/NAT10/NABP2/HNRNPU/H4C8/RECQL4/CCT3/FEN1/RUVBL2/NSMCE3/H4C3	17
GO:0043457	regulation of cellular respiration	8/636	50/18888	0.16	4.7517	4.9585	0.000243308	0.0135847	0.012916	COX7A2L/PARK7/DNAJC15/TRAP1/UQCC2/SNCA/SLC25A33/SHMT2	8
GO:1904666	regulation of ubiquitin protein ligase activity	5/636	18/18888	0.277778	8.24948	5.74396	0.000253477	0.0139586	0.0132715	UBE2S/MAD2L2/MAD2L1/PLK1/UBE2C	5
GO:0043467	regulation of generation of precursor metabolites and energy	14/636	140/18888	0.1	2.96981	4.36683	0.000274181	0.0148947	0.0141615	PRKACA/CHCHD2/COX7A2L/PARK7/DNAJC15/TRAP1/UQCC2/SNCA/MLST8/SLC25A33/PRKAG1/SHMT2/NDUFA4/PHB2	14
GO:0006760	folic acid-containing compound metabolic process	6/636	28/18888	0.214286	6.36388	5.30203	0.000284615	0.0152554	0.0145044	MTR/MTHFD1L/ATIC/SLC19A1/TYMS/SHMT2	6
GO:0009100	glycoprotein metabolic process	27/636	386/18888	0.0699482	2.07733	3.99197	0.000295693	0.0155059	0.0147426	ST3GAL6/POMGNT1/GANAB/POFUT1/MAGT1/PLOD3/ST3GAL4/GCNT2/CHST10/PARK7/RPN2/ALG5/PRKCSH/STT3A/ITM2C/SLC35B2/EXTL1/B4GALT3/RPN1/B4GALNT2/GUSB/DPAGT1/OSTC/HEXA/ALG3/OST4/DDOST	27
GO:0000723	telomere maintenance	15/636	158/18888	0.0949367	2.81944	4.28699	0.000297003	0.0155059	0.0147426	HNRNPC/APEX1/TFPT/GAR1/ACTR8/CCT4/MAD2L2/NAT10/NABP2/HNRNPU/RECQL4/CCT3/FEN1/RUVBL2/NSMCE3	15
GO:0031647	regulation of protein stability	24/636	326/18888	0.0736196	2.18636	4.03338	0.000301334	0.0155303	0.0147658	PFN2/HPS4/HSPA8/CCT4/PARK7/UTP25/UXT/SNCA/CCT3/PPIB/PLK1/PHB1/CRTAP/HCFC1/RAD23A/RUVBL2/TAF9B/PARVA/GLMP/PFDN6/RNF5/BAG6/PHB2/DDOST	24
GO:0015931	nucleobase-containing compound transport	19/636	231/18888	0.0822511	2.4427	4.11829	0.000321883	0.0163794	0.0155731	SLC25A5/NUP133/KHSRP/AAAS/SLC25A17/SLC35A2/NUP93/MAGOHB/SRSF3/ENY2/RAN/LRPPRC/SLC25A4/SLC35B2/CHTOP/SLC25A33/SLC19A1/TOMM20/PEG10	19
GO:0046653	tetrahydrofolate metabolic process	5/636	19/18888	0.263158	7.81529	5.54807	0.000334525	0.0166024	0.0157851	MTR/MTHFD1L/ATIC/TYMS/SHMT2	5
GO:1903232	melanosome assembly	5/636	19/18888	0.263158	7.81529	5.54807	0.000334525	0.0166024	0.0157851	AP1M1/HPS4/HPS5/RAB32/AP1S2	5
GO:1901605	alpha-amino acid metabolic process	18/636	216/18888	0.0833333	2.47484	4.06942	0.00039157	0.0191965	0.0182515	ALDH18A1/DCT/CAD/FAH/ILVBL/GCDH/PLOD3/NIT2/PARK7/CTH/MTR/P4HA1/APIP/CRTAP/MSRA/SHMT2/ADI1/HOGA1	18
GO:1901679	nucleotide transmembrane transport	6/636	30/18888	0.2	5.93962	5.0543	0.000423627	0.0205178	0.0195078	SLC25A5/SLC25A17/SLC25A4/SLC35B2/SLC25A33/SLC19A1	6
GO:0006403	RNA localization	17/636	200/18888	0.085	2.52434	4.04548	0.000448171	0.0214482	0.0203923	NOP58/NUP133/KHSRP/AAAS/NUP93/MAGOHB/SRSF3/CCT4/ENY2/RAN/LRPPRC/HNRNPU/CHTOP/CCT3/TOMM20/RUVBL2/PEG10	17
GO:0009124	nucleoside monophosphate biosynthetic process	7/636	42/18888	0.166667	4.94969	4.78335	0.000459091	0.0217123	0.0206434	CAD/DHODH/DGUOK/PAICS/ATIC/TYMS/IMPDH2	7
GO:0045048	protein insertion into ER membrane	6/636	31/18888	0.193548	5.74802	4.93869	0.000510494	0.0238626	0.0226879	SEC61A1/NOMO1/EMC8/EMC7/MMGT1/BAG6	6
GO:0051353	positive regulation of oxidoreductase activity	7/636	43/18888	0.162791	4.83458	4.69903	0.00053264	0.0246116	0.0234001	SCARB1/PARK7/APOE/ABL2/SNCA/S100A1/NDUFA4	7
GO:0070085	glycosylation	19/636	241/18888	0.0788382	2.34135	3.912	0.000545	0.0248966	0.023671	ST3GAL6/POMGNT1/POFUT1/MAGT1/PLOD3/ST3GAL4/GCNT2/RPN2/ALG5/STT3A/EXTL1/B4GALT3/RPN1/B4GALNT2/DPAGT1/OSTC/ALG3/OST4/DDOST	19
GO:0170034	L-amino acid biosynthetic process	8/636	57/18888	0.140351	4.16816	4.47159	0.000609172	0.0275154	0.0261609	ALDH18A1/PLOD3/PARK7/CTH/MTR/APIP/SHMT2/ADI1	8
GO:0051341	regulation of oxidoreductase activity	9/636	72/18888	0.125	3.71226	4.30417	0.000674565	0.0301306	0.0286473	SCARB1/PARK7/APOE/ABL2/SNCA/S100A1/NDUFA4/MIR138-1/PHB2	9
GO:1901264	carbohydrate derivative transport	10/636	88/18888	0.113636	3.37479	4.16813	0.000741949	0.03245	0.0308526	SLC25A5/SCARB1/SLC25A17/PLTP/SLC35A2/SLC15A4/G6PC3/SLC25A4/SLC35B2/SLC19A1	10
GO:0170041	non-proteinogenic amino acid metabolic process	9/636	73/18888	0.123288	3.66141	4.25281	0.000746883	0.03245	0.0308526	ALDH18A1/CAD/PLOD3/PARK7/CTH/MTR/P4HA1/CRTAP/HOGA1	9
GO:0006605	protein targeting	23/636	327/18888	0.0703364	2.08886	3.70765	0.000750709	0.03245	0.0308526	TOMM34/SEC61A1/RAB7A/HPS4/TOMM22/SYNGR1/SAMM50/TIMM50/HSPA8/SPCS1/ITGB1BP1/DNAJC15/SSR1/TIMM17A/TIMM10/SDCBP/SRPRB/SSR2/YIF1B/NLGN1/ARL6IP1/TOMM20/BAG6	23
GO:0072594	establishment of protein localization to organelle	29/636	454/18888	0.0638767	1.89702	3.61138	0.000786799	0.0336482	0.0319918	TOMM34/SEC61A1/ELAVL1/NUP133/BCS1L/RAB7A/HPS4/TOMM22/SAMM50/NUP93/TIMM50/HSPA8/SPCS1/CCT4/DNAJC15/VPS25/RAN/TIMM17A/TIMM10/NABP2/SRPRB/CCT3/TOMM20/TSPAN10/RUVBL2/PTTG1IP/IPO9/BAG6/PHB2	29
GO:0051205	protein insertion into membrane	7/636	46/18888	0.152174	4.51928	4.46091	0.00081088	0.034313	0.0326239	SEC61A1/BCS1L/NOMO1/EMC8/EMC7/MMGT1/BAG6	7
GO:0042558	pteridine-containing compound metabolic process	6/636	34/18888	0.176471	5.24084	4.62003	0.000855944	0.0358427	0.0340782	MTR/MTHFD1L/ATIC/SLC19A1/TYMS/SHMT2	6
GO:0072331	signal transduction by p53 class mediator	15/636	177/18888	0.0847458	2.51679	3.78458	0.000980731	0.0406447	0.0386439	E2F1/CASP2/ZNHIT1/FOXM1/EEF1E1/URB2/SMYD2/POU4F1/UBB/RRS1/PTTG1IP/RPS27L/TAF9B/BAG6/MIF	15
GO:0050821	protein stabilization	17/636	218/18888	0.0779817	2.31591	3.64785	0.00117962	0.0483883	0.0460063	PFN2/HPS4/CCT4/PARK7/UXT/CCT3/PPIB/PHB1/CRTAP/HCFC1/RUVBL2/TAF9B/PARVA/GLMP/PFDN6/BAG6/PHB2	17
