## Supplementary Table 21 for "Ancestry and somatic profile predict acral melanoma origin and prognosis"

### Sheet: deconvolution
Supplementary Table 21. RNA deconvolution results per sample.
Sample	Bcells	CAFs	CD4_Tcells	CD8_Tcells	Endothelial	Macrophages	NKcells	otherCells
PR40961a	0.0018	0.0456	0.0607	0.0342	0.0253	0.0078	0	0.8246
PR40961d	0.0016	0.1098	0.0645	0.0369	0.0486	0.0108	0	0.7278
PR40962a	0.0023	0.0925	0.0314	0.0151	0.0211	0.005	0	0.8326
PR40963a	0	0.215	0.1262	0.0366	0.0946	0.0176	0	0.5101
PR40966a	0	0.4964	0.0911	0.0083	0.1132	0.0145	0	0.2765
PR40967a	0.031	0.1019	0.2313	0.0149	0.118	0.0251	0	0.4778
PR40968a	0.0059	0.1217	0.0691	0.0209	0.0464	0.0058	0	0.7303
PR40969a	0.0003	0.1207	0.08	0.0289	0.0642	0.0166	0	0.6893
PR40970a	0.0029	0.0902	0.0637	0.0186	0.0452	0.036	0	0.7434
PR40971a	0.0081	0.0821	0.0554	0.0168	0.0549	0.0183	0	0.7644
PR40984a	0.0005	0.2104	0.114	0.0193	0.107	0.0121	0	0.5368
PR40985a	0.0192	0.1911	0.0628	0.0156	0.0628	0.0199	0	0.6285
PR40986a	0	0.1033	0.0773	0.0407	0.0499	0.0106	0	0.7182
PR40988a	0.0019	0.101	0.1423	0.0258	0.0612	0.0403	0	0.6275
PR40989a	0.0141	0.154	0.0746	0.0229	0.0458	0.0441	0	0.6444
PR40990a	0.0136	0.0904	0.0731	0.0207	0.0374	0.0185	0	0.7463
PR40994a	0.0019	0.0713	0.058	0.0309	0.05	0.0305	0	0.7574
PR40996a	0.0094	0.1211	0.0971	0.0256	0.0709	0.0259	0	0.6501
PR40997a	0.0003	0.2181	0.0938	0.015	0.1466	0.0305	0	0.4957
PR41002a	0	0.3061	0.0952	0	0.0628	0.0098	0	0.5261
PR41003a	0.0026	0.2986	0.0934	0.0224	0.0936	0.0253	0	0.4641
PR41005a	0.017	0.2735	0.0844	0.0196	0.0855	0.0309	0	0.4891
PR41006a	0	1	0	0	0	0	0	0
PR41011a	0.0129	0.1525	0.0472	0.0234	0.0681	0.0121	0	0.6837
PR41013a	0.0115	0.195	0.0633	0.019	0.0467	0.0125	0	0.6519
PR41017a	0.0004	0.1845	0.0434	0.0055	0.0593	0.0153	0	0.6916
PR41020a	0.0016	0.0601	0.0579	0.0224	0.0244	0.0117	0	0.822
PR41023f	0.0002	0.137	0.0729	0.0294	0.0679	0.0142	0	0.6783
PR41025a	0.0009	0.1865	0.0714	0.0123	0.0658	0.0159	0	0.6472
PR41030a	0.0001	0.9996	0	0	0.0002	0	0	0
PR41035a	0.0023	0.053	0.0714	0.0279	0.0479	0.0078	0	0.7897
PR41037a	0.0031	0.1047	0.0789	0.0258	0.0283	0.0039	0	0.7553
PR41039d	0.0027	0.0437	0.0333	0.0194	0.033	0.0043	0	0.8637
PR41044a	0.0005	0.1165	0.034	0.0099	0.0474	0.0143	0	0.7775
PR41045a	0	1	0	0	0	0	0	0
PR41897a	0.0119	0.4287	0.1402	0.0159	0.1426	0.0279	0	0.2329
PR41901a	0.0207	0.3805	0.0432	0	0.094	0.0123	0	0.4492
PR41902a	0.0025	0.2539	0.0876	0.0099	0.0997	0.0142	0	0.5323
PR41905a	0	0.9991	0.0003	0.0004	0	0	0.0002	0
PR41908a	0	0.399	0.0444	0.0001	0.0518	0.003	0	0.5018
PR41912a	0.0041	0.43	0.0769	0	0.1058	0.0286	0	0.3545
PR41913a	0	1	0	0	0	0	0	0
PR41916a	0.0033	0.4046	0.0959	0.0073	0.1321	0.0159	0	0.3408
PR41917a	0.0044	0.0722	0.065	0.0394	0.0288	0.0073	0	0.7828
PR41919a	0.0009	0.0889	0.0719	0.0246	0.0342	0.0047	0	0.7747
PR41920a	0.0311	0.3154	0.1262	0	0.076	0.0152	0	0.4362
PR41921a	0.0203	0.349	0.1023	0.003	0.0746	0.0214	0	0.4295
PR41927d	0.0192	0.0504	0.1151	0.0236	0.0634	0.0314	0	0.697
PR41928d	0.0055	0.1425	0.053	0.0139	0.0531	0.0121	0	0.7199
PR41929d	0.0044	0.4923	0.1936	0.034	0.1474	0.0289	0	0.0993
PR41930d	0.0009	0.085	0.0572	0.0305	0.0463	0.0167	0	0.7635
PR51928a	0.0026	0.1924	0.0562	0.0178	0.0705	0.007	0	0.6536
PR51932a	0.0035	0.1367	0.0779	0.0309	0.0514	0.0251	0	0.6745
PR51941a	0.0006	0.1078	0.1342	0.053	0.1216	0.008	0	0.5747
PR51948a	0.0001	0.2203	0.1602	0.0153	0.1195	0.0028	0	0.4818
PR51951a	0.0005	0.2597	0.1649	0.0274	0.0536	0.0428	0	0.451
PR51956a	0.0033	0.1084	0.1514	0.0555	0.057	0.0479	0	0.5766
PR51966a	0.0026	0.3541	0.0253	0.0022	0.0399	0.0094	0	0.5665
PR51977a	0.0202	0.2267	0.0863	0.0147	0.1184	0.0199	0	0.5137
PR51978a	0.013	0.4201	0.0808	0.0276	0.1365	0.0135	0	0.3085
PR51979a	0.0107	0.0519	0.1215	0.0518	0.0599	0.044	0	0.6602
PR51984a	0	0.0791	0.0827	0.0392	0.0432	0.0134	0	0.7424
PR51985a	0.0035	0.2924	0.1259	0.0395	0.0901	0.0257	0	0.4228
PR52000a	0.0018	0.048	0.0814	0.0303	0.0455	0.0083	0	0.7848
PR52006a	0.0001	0.1904	0.1263	0.0412	0.0844	0.0067	0	0.5508
