## Supplementary Table 22 for "Ancestry and somatic profile predict acral melanoma origin and prognosis"

### Sheet: Sheet1
Supplementary Table 22. Multivariate logistic regression to test the association of any driver mutation on recurrence-free survival.
Num. of observations		73
LR chi2(6)		18.11
Prob > chi2		0.006
Pseudo R2		0.1791
Log likelihood		-41.4846
Recurrence	Odds ratio	Std. Err	z	P>|z|	[95% Conf. Interval]
Any mutation	5.31056	3.32563	2.67	0.008	1.55629	18.1213
Sex	0.984412	0.557802	-0.03	0.978	0.324233	2.9888
Age at diagnosis	1.01656	0.0244662	0.68	0.495	0.969726	1.06567
Tumour stage	3.54543	1.97326	2.27	0.023	1.19103	10.554
Date of diagnosis	1.00008	0.000339	0.23	0.822	0.999412	1.00074
Ancestry (AMR)	21.0677	33.4428	1.92	0.055	0.938478	472.946
Intercept	0.0001449	0.0010369	-1.24	0.217	1.18e-10	178.029
