## Supplementary Table 23 for "Ancestry and somatic profile predict acral melanoma origin and prognosis"

### Sheet: Sheet1
Supplementary Table 23. Multivariate logistic regression to test the association of cluster assignmnent on recurrence-free survival.
Num. of observations		44
LR chi2(6)		9.3
Prob > chi2		0.1573
Pseudo R2		0.1562
Log likelihood		-25.1167
Recurrence	Odds ratio	Std. Err	z	P>|z|	[95% Conf. Interval]
Cluster 2 (Cluster 1 reference)	6.6836	6.59827	1.92	0.054	0.965332	46.2748
Cluster 3 (Cluster 1 reference)	2.37372	2.04513	1	0.316	0.438588	12.847
Sex	1.24812	0.935572	0.3	0.767	0.287216	5.42381
Age at diagnosis	0.996331	0.0305672	-0.12	0.905	0.938187	1.05808
Tumour stage	2.59188	1.86725	1.32	0.186	0.631521	10.6375
Date of diagnosis	1.00032	0.0006131	0.52	0.6	0.99912	1.00152
Intercept	7.75e-05	0.000994	-0.74	0.461	9.22e-16	6502608
