## Supplementary Table 24 for "Ancestry and somatic profile predict acral melanoma origin and prognosis"

### Sheet: Sheet1
Supplementary Table 24. Log-rank test for homogeneity, any mutation on overall survival
Any mutation	Events observed	Events expected
no	3	6.91
yes	11	7.09
Total	14	14
chi2(1)	4.38
Pr>chi2	0.0363
