## Supplementary Table 25 for "Ancestry and somatic profile predict acral melanoma origin and prognosis"

### Sheet: Sheet1
Supplementary Table 25. Log rank test of homogeneity, mutation classification on overall survival
Mutation	Events observed	Events expected
QWT	3	6.91
BRAF	4	1.88
KIT	1	1.74
Multihit	1	0.04
NF1	2	1.08
NRAS	3	2.33
Total	14	14
chi2(5)	28.94
Pr>chi2	0
