## Supplementary Table 26 for "Ancestry and somatic profile predict acral melanoma origin and prognosis"

### Sheet: Sheet1
Supplementary Table 26. Cox proportional hazards analysis testing the association of any mutation on overall survival.
Num. of subjects	73		Num. of observations		73
Num. of failures	12		LR chi2(6)		11.44
Time at risk	84082		Prob > chi2		0.0433
Log likelihood	-35.3315
Variable	Hazard ratio	Std. Err	z	P>|z|	[95% Conf. Interval]
Any mutation	5.06749	4.1442	1.98	0.047	1.02018	25.1713
Sex	1.85582	1.16098	0.99	0.323	0.544543	6.32467
Age at diagnosis	1.02534	0.033649	0.76	0.446	0.961469	1.09346
Tumour stage	3.51938	2.5716	1.72	0.085	0.840421	14.7379
Ancestry (AMR)	0.0651891	0.108942	-1.63	0.102	0.0024642	1.72454
