## Supplementary Table 27 for "Ancestry and somatic profile predict acral melanoma origin and prognosis"

### Sheet: Sheet1
Supplementary Table 27. Chi squared test of independence, cluster assignment and survival
	Death		Total
Cluster	no	yes
1	14	0	14
	1	1	1
2	10	6	16
	0.625	0.375	1
3	11	3	14
	0.7857	0.2143	1
Pearson chi2(2)	6.4653	Pr	0.039
likelihood-ratio chi2(2)	8.866	Pr	0.012
Cramer's V	0.3833
Gamma	-0.3514	ASE	0.321
Kendall's tau-b	-0.1732	ASE	0.162
